# Network-based integrative analysis of lithium response in bipolar disorder using transcriptomic and GWAS data

**DOI:** 10.1101/2022.01.10.21268493

**Authors:** Vipavee Niemsiri, Sarah Brin Rosenthal, Caroline M. Nievergelt, Adam X. Maihofer, Maria C. Marchetto, Renata Santos, Tatyana Shekhtman, Ney Alliey-Rodriguez, Amit Anand, Yokesh Balaraman, Wade H. Berrettini, Holli Bertram, Katherine E. Burdick, Joseph R. Calabrese, Cynthia V. Calkin, Carla Conroy, William H. Coryell, Anna DeModena, Scott Feeder, Carrie Fisher, Nicole Frazier, Mark A. Frye, Keming Gao, Julie Garnham, Elliot S. Gershon, Fernando Goes, Toyomi Goto, Gloria J. Harrington, Petter Jakobsen, Masoud Kamali, Marisa Kelly, Susan G. Leckband, Falk Lohoff, Michael J. McCarthy, Melvin G. McInnis, David Craig, Caitlin E. Millett, Francis Mondimore, Gunnar Morken, John I. Nurnberger, Claire O’ Donovan, Ketil J. Øedegaard, Kelly Ryan, Martha Schinagle, Paul D. Shilling, Claire Slaney, Emma K. Stapp, Andrea Stautland, Bruce Tarwater, Peter P. Zandi, Martin Alda, Kathleen M. Fisch, Fred H. Gage, John R. Kelsoe

## Abstract

Lithium (Li) is one of the most effective drugs for treating bipolar disorder (BD), however, there is presently no way to predict response to guide treatment. The aim of this study is to identify functional genes and pathways that distinguish BD Li responders (LR) from BD Li non-responders (NR). An initial Pharmacogenomics of Bipolar Disorder study (PGBD) GWAS of lithium response did not provide any significant results. As a result, we then employed network-based integrative analysis of transcriptomic and genomic data. In transcriptomic study of iPSC-derived neurons, 41 significantly differentially expressed (DE) genes were identified in LR vs NR regardless of lithium exposure. In the PGBD, post-GWAS gene prioritization using the GWA- boosting (GWAB) approach identified 1119 candidate genes. Following DE-derived network propagation, there was a highly significant overlap of genes between the top 500- and top 2000-proximal gene networks and the GWAB gene list (*P*_hypergeometric_=1.28E- 09 and 4.10E-18, respectively). Functional enrichment analyses of the top 500 proximal network genes identified focal adhesion and the extracellular matrix (ECM) as the most significant functions. Our findings suggest that the difference between LR and NR was a much greater effect than that of lithium. The direct impact of dysregulation of focal adhesion on axon guidance and neuronal circuits could underpin mechanisms of response to lithium, as well as underlying BD. It also highlights the power of integrative multi-omics analysis of transcriptomic and genomic profiling to gain molecular insights into lithium response in BD.
