## Supplementary Tables for "Network-based integrative analysis of lithium response in bipolar disorder using transcriptomic and GWAS data": Suppl_Table3_VEGAS_result_p001_Dec2021.xlsx

### Sheet: VEGAS P<0.01 (n=208)
Supplementary Table 3: Result of the gene-based VEGAS analysis for the PGBD/VA study
• As a result of the VEGAS analysis of the PGBD/VA GWAS (n=256; see Supplementary Table 1), a total of 23 582 genes were identified with the VEGAS P-value range from 1.78E-04 to 1.0.
• Out of the 23 582 genes, 1112 genes (data not shown) were passed a gene-based nominal significance (VEGAS P-value) of <0.05.
• This table shows a subset of 208 (out of the 1112) genes with a gene-based significance (VEGAS P-value) of <0.01. However, none of these 208 genes reached the adjusted P-value threshold of 4.50E-05 (= 0.05/1112) after the multiple testing correction.
• The list of the 208 genes is ranked by VEGAS P-values from the smallest (most significant) to the highest (least significant).
• The top SNP is referred to the SNP that has the most SNP-level gene-based significance (smallest SNP P-value) for each gene.
• nSNPs refers to a number of SNPs were covered for each gene.
• The human hg19 genome assembly was used for gene annotation.
• GWAS, genome-wide association study; SNP, single nucleotide polymorphism; VEGAS, a versatile gene-based association analysis.
Gene Symbol	Gene ID	Synonym	Gene Full Name	Chr Location	VEGAS P <0.01 (n=208)
					Chr	nSNPs	Start Pos	Stop Pos	Test	P	TopSNP	TopSNP P
DNAJB11	51726		DnaJ heat shock protein family (Hsp40) member B11	3q27.3	3	99	186278464	186313589	872.285	0.000178	rs2280388	6.212e-05
TBCCD1	55171		TBCC domain containing 1	3q27.3	3	104	186253855	186298332	762.595	0.000233	rs2280388	6.212e-05
ZNF431	170959		Zinc finger protein 431	19p12	19	137	21314839	21378805	704.976	0.000243	rs2358807	0.0004108
SHOX2	6474		Short stature homeobox 2	3q25.32	3	64	157803799	157833952	453.394	0.000349	rs1879803	0.000858
PDGFRL	5157		Platelet derived growth factor receptor like	8p22	8	632	17423941	17510642	1820.61	0.000753999	rs11203877	0.0001779
UBL3	5412		Ubiquitin like 3	13q12.3	13	252	30328544	30434820	1383.42	0.000846999	rs1927193	4.446e-05
SRF	6722		Serum response factor	6p21.1	6	79	43129032	43159244	442.075	0.00099999	rs6458327	0.0004524
MIR638	693223		MicroRNA 638	19p13.2	19	61	10819079	10839179	369.255	0.00107999	rs8112837	0.001086
LOC284412	284412		Uncharacterized LOC284412	19q13.12	19	22	37746840	37769912	82.0774	0.00108999	rs7246657	0.00806
DIMT1	27292		DIMT1 rRNA methyltransferase and ribosome maturation factor	5q12.1	5	78	61674350	61709728	391.271	0.00113999	rs247257	0.0003473
LINC00523	283601		Long intergenic non-protein coding RNA 523	14q32.2	14	112	101113604	101149081	463.202	0.00120999	rs735241	0.0001914
WIPF2	147179		WAS/WASL interacting protein family member 2	17q21.2	17	129	38365573	38448439	728.755	0.00121999	rs112148679	0.0008915
CCL25	6370		C-C motif chemokine ligand 25	19p13.2	19	138	8107645	8137547	487.512	0.00125999	rs918638	0.0003202
LINC00687	728450		Long intergenic non-protein coding RNA 687	20p12.2	20	211	11780634	11861363	920.543	0.00132999	rs2327625	0.0001291
ANXA6	309		Annexin A6	5q33.1	5	287	150470266	150547443	804.861	0.00132999	rs67907558	0.0003375
NUCB2	4925		Nucleobindin 2	11p15.1	11	122	17288285	17363070	562.145	0.00136999	rs214101	0.001418
ZNF569	148266		Zinc finger protein 569	19q13.12	19	127	37892059	37968339	560.532	0.00138999	rs8106839	0.00108
LOC100996447	100996447		Uncharacterized LOC100996447	3q25.32	3	139	158253008	158298855	553.243	0.00148999	rs1656368	4.233e-05
LOC101926960	101926960		Uncharacterized LOC101926960	5p13.1	5	103	42145934	42185447	766.279	0.00149999	rs13357356	0.001148
STMN3	50861		Stathmin 3	20q13.33	20	123	62261057	62294963	430.667	0.00150998	rs112604138	0.0003897
LINC01094	100505702		Long intergenic non-protein coding RNA 1094	4q21.21	4	95	79557147	79615655	638.598	0.00154998	rs7697461	0.0008081
RTEL1	51750		Regulator of telomere elongation helicase 1	20q13.33	20	217	62279162	62337606	876.391	0.00162998	rs56053617	0.0003623
LRRC3B	116135		Leucine rich repeat containing 3B	3p24.1	3	236	26654299	26762265	758.953	0.00163998	rs13097538	0.001009
LOC101927720	101927720	ZNF793-AS1	ZNF793 antisense RNA 1 (head to head)	19q13.12	19	48	37978062	38007989	186.89	0.00164998	rs7248733	0.0008549
ABCD4	5826		ATP binding cassette subfamily D member 4	14q24.3	14	70	74741979	74779767	342.033	0.00165998	rs35185559	0.00135
KIF2A	3796		Kinesin family member 2A	5q12.1	5	228	61591988	61693011	1062.55	0.00166998	rs247257	0.0003473
RTEL1-TNFRSF6B	100533107		RTEL1-TNFRSF6B readthrough (NMD candidate)	20q13.33	20	219	62279162	62340051	886.039	0.00167998	rs56053617	0.0003623
PNPLA6	10908		Patatin like phospholipase domain containing 6	19p13.2	19	236	7589037	7636653	886.267	0.00170998	rs2431867	0.0003478
NOC3L	64318		NOC3 like DNA replication regulator	10q23.33	10	137	96082988	96132683	609.696	0.00174998	rs35348430	0.0002069
ZNF570	148268		Zinc finger protein 570	19q13.12	19	59	37949981	37986242	267.103	0.00177998	rs7255785	0.0008525
KIAA0907	22889	KHDC4	KH domain containing 4, pre-mRNA splicing factor	1q22	1	57	155872835	155914188	315.696	0.00178998	rs12027412	0.0005821
BRINP3	339479		BMP/retinoic acid inducible neural specific 3	1q31.1	1	744	190056796	190456759	2646.02	0.00182998	rs6428020	0.0002626
NANOGNB	360030		NANOG neighbor homeobox	12p13.31	12	54	7907811	7936717	169.035	0.00190998	rs113357142	0.00206
PLCE1-AS1	100128054		PLCE1 antisense RNA 1	10q23.33	10	53	96029046	96056827	245.989	0.00193998	rs12778016	0.0001188
LRRC4B	94030		Leucine rich repeat containing 4B	19q13.33	19	192	51010149	51081302	495.748	0.00195998	rs11881006	3.232e-06
SNORA80E	677823		Small nucleolar RNA, H/ACA box 80E	1q22	1	28	155879699	155899833	140.826	0.00201998	rs539602	0.0006316
DNM2	1785		Dynamin 2	19p13.2	19	321	10818728	10952586	1090.89	0.00202998	rs8112837	0.001086
QTRT1	81890		Queuine tRNA-ribosyltransferase catalytic subunit 1	19p13.2	19	73	10802111	10834043	314.934	0.00202998	rs11672504	0.001274
TBC1D3P1-DHX40P1	653645		TBC1D3P1-DHX40P1 readthrough, transcribed pseudogene	17q23.1	17	45	58043384	58106336	219.043	0.00215998	rs146453738	0.002082
MEI4	101928601		Meiotic double-stranded break formation protein 4	6q14.1	6	785	78390372	78644476	3015.01	0.00221998	rs12201182	0.0006865
ZNF354A	6940		Zinc finger protein 354A	5q35.3	5	144	178128521	178167703	783.101	0.00221998	rs35617495	0.0008086
LOC101927755	101927755	RNFT1-DT	RNFT1 divergent transcript	17q23.1	17	57	58032456	58084333	222.093	0.00221998	rs146453738	0.002082
SLC28A3	64078		Solute carrier family 28 member 3	9q21.32-q21.33	9	423	86880764	86993413	1164.21	0.00223998	rs67113324	0.00103
ARPP19	10776		CAMP regulated phosphoprotein 19	15q21.2	15	111	52829431	52871213	551.461	0.00225998	rs2049517	0.0008605
PPFIA4	8497		PTPRF interacting protein alpha 4	1q32.1	1	141	203010310	203057864	549.618	0.00228998	rs731641	0.0003693
SLC35G5	83650		Solute carrier family 35 member G5	8p23.1	8	65	11178494	11199695	373.354	0.00228998	rs10098322	0.0011
MRPL15	29088		Mitochondrial ribosomal protein L15	8q11.23	8	66	55037780	55071074	420.832	0.00232998	rs34237129	0.000306
RIT1	6016		Ras like without CAAX 1	1q22	1	57	155857598	155891193	270.723	0.00240998	rs639398	0.000633
USP10	9100		Ubiquitin specific peptidase 10	16q24.1	16	417	84723554	84823527	1329.14	0.00241998	rs11149678	0.0001714
LINC01258	101928776		Long intergenic non-protein coding RNA 1258	4p14	4	399	38412282	38534801	1256.27	0.00262997	rs11096947	0.0006875
RXFP4	339403		Relaxin family peptide/INSL5 receptor 4	1q22	1	24	155901479	155922625	113.835	0.00277997	rs12027412	0.0005821
GLB1	2720		Galactosidase beta 1	3p22.3	3	401	33028099	33148694	1178.03	0.00282997	rs7646283	0.001374
BTBD3	22903		BTB domain containing 3	20p12.2	20	126	11861370	11917243	635.071	0.00285997	rs6033248	0.0008865
SLFN12L	100506736		Schlafen family member 12 like	17q12	17	109	33791941	33824758	437.373	0.00286997	rs8072477	0.0008951
LINC00641	283624		Long intergenic non-protein coding RNA 641	14q11.2	14	51	21658237	21685059	157.002	0.00289997	rs34015047	0.0002098
ZNF793	390927		Zinc finger protein 793	19q13.12	19	110	37987840	38044239	352.886	0.00290997	rs10404945	0.0006359
PTK7	5754		Protein tyrosine kinase 7 (inactive)	6p21.1	6	240	43034005	43139458	804.612	0.00300997	rs2095401	0.0003422
GOLGA7	51125		Golgin A7	8p11.21	8	132	41338080	41378499	481.303	0.00301997	rs17598698	0.0004618
HKR1	284459	ZNF875	Zinc finger protein 875	19q13.12	19	97	37815579	37865357	419.397	0.00303997	rs4802136	0.0007335
FES	2242		FES proto-oncogene, tyrosine kinase	15q26.1	15	86	91417664	91449006	321.72	0.00310997	rs4932374	0.0009998
ALDH8A1	64577		Aldehyde dehydrogenase 8 family member A1	6q23.3	6	87	135228527	135281260	415.991	0.00316997	rs4646870	0.000345
INSL3	3640		Insulin like 3	19p13.11	19	104	17917321	17942383	279.789	0.00318997	rs11888	0.0008559
ZNF714	148206		Zinc finger protein 714	19p12	19	220	21254952	21317883	1027.7	0.00323997	rs34726293	0.001535
SCARNA4	677771		Small Cajal body-specific RNA 4	1q22	1	25	155885748	155905877	137.064	0.00326997	rs4661151	0.00063
DGUOK	1716		Deoxyguanosine kinase	2p13.1	2	144	74143952	74196088	667.688	0.00326997	rs2243800	0.001732
OR5B17	219965		Olfactory receptor family 5 subfamily B member 17	11q12.1	11	51	58115597	58136542	318.811	0.00329997	rs10750898	0.002245
LOC101927667	101927667	LINC01535	Long intergenic non-protein coding RNA 1535	19q13.12	19	48	37732786	37766437	153.472	0.00329997	rs7246657	0.00806
KRT16	3868		Keratin 16	17q21.2	17	65	39756030	39779079	340.573	0.00335997	rs35644755	0.001125
C16orf45	89927	BMERB1	BMERB domain containing 1	16p13.11	16	249	15518324	15692116	803.614	0.00338997	rs4781673	0.0002628
FBXO42	54455		F-box protein 42	1p36.13	1	264	16566558	16688948	1325.67	0.00339997	rs116107243	0.0005752
KRT17	3872		Keratin 17	17q21.2	17	46	39765691	39790882	154.316	0.00345997	rs8073131	0.0007369
C8orf58	541565		Chromosome 8 open reading frame 58	8p21.3	8	54	22447113	22471662	303.718	0.00351996	rs71513892	0.002316
LINC00028	140875		Long intergenic non-protein coding RNA 28	20q11.21	20	33	30063580	30085377	133.043	0.00353996	rs80080420	0.0008402
ZNF430	80264		Zinc finger protein 430	19p12	19	130	21193425	21252852	639.861	0.00353996	rs12608706	0.002667
HSD17B7	51478		Hydroxysteroid 17-beta dehydrogenase 7	1q23.3	1	91	162750495	162792608	285.812	0.00363996	rs12041044	0.005137
LINC00963	100506190		Long intergenic non-protein coding RNA 963	9q34.11	9	132	132240938	132285965	356.036	0.00364996	rs77940016	0.0007494
ZNF527	84503		Zinc finger protein 527	19q13.12	19	66	37852058	37893966	243.273	0.00369996	rs1035479	0.001335
F2RL2	2151		Coagulation factor II thrombin receptor like 2	5q13.3	5	128	75901306	75929259	441.979	0.00394996	rs2069641	0.001372
CDK13	8621		Cyclin dependent kinase 13	7p14.1	7	293	39979958	40146733	1143.77	0.00399996	rs798858	0.0003104
CCAR2	57805		Cell cycle and apoptosis regulator 2	8p21.3	8	116	22452144	22487983	538.696	0.00402996	rs71513892	0.002316
LOC101927242	101927242	LINC01430	Long intergenic non-protein coding RNA 1430	20q13.12	20	51	43067416	43089197	171.604	0.00405996	rs1853150	0.0007569
PI4KAP1	728233		Phosphatidylinositol 4-kinase alpha pseudogene 1	22q11.21	22	16	20373730	20408695	49.8996	0.00411996	rs184182108	0.01569
KRT73	319101		Keratin 73	12q13.13	12	107	52991353	53022343	354.84	0.00412996	rs680447	0.0001208
LINC00312	29931		Long intergenic non-protein coding RNA 312	3p25.3	3	90	8603467	8626354	477.545	0.00412996	rs12494246	0.001508
KCTD11	147040		Potassium channel tetramerization domain containing 11	17p13.1	17	49	7245207	7268262	126.799	0.00413996	rs8069505	0.0009071
DCP2	167227		Decapping mRNA 2	5q22.2	5	169	112302406	112367892	627.782	0.00415996	rs1978430	0.0004047
GALK2	2585		Galactokinase 2	15q21.1-q21.2	15	534	49437955	49632002	2036.56	0.00419996	rs17476940	0.002679
KRT72	140807		Keratin 72	12q13.13	12	150	52969372	53005322	571.738	0.00431996	rs595624	0.0001814
PPAPDC3	84814	PLPP7	Phospholipid phosphatase 7 (inactive)	9q34.13	9	117	134155080	134194649	470.849	0.00436996	rs2182646	0.002485
PWRN1	791114		Prader-Willi region non-protein coding RNA 1	15q11.2	15	444	24793303	24842926	2185.64	0.00437996	rs6576332	0.0003294
ZGPAT	84619		Zinc finger CCCH-type and G-patch domain containing	20q13.33	20	119	62328793	62377494	603.061	0.00440996	rs13045211	0.0001435
TMOD2	29767		Tropomodulin 2	15q21.2	15	232	52033757	52118558	1105.88	0.00442996	rs3898905	0.0005569
B3GNT3	10331		UDP-GlcNAc:betaGal beta-1,3-N-acetylglucosaminyltransferase 3	19p13.11	19	155	17895918	17934385	395.019	0.00450995	rs722428	0.003617
UBE2U	148581		Ubiquitin conjugating enzyme E2 U	1p31.3	1	154	64659489	64720027	557.617	0.00454995	rs825170	7.714e-05
REM1	28954		RRAD and GEM like GTPase 1	20q11.21	20	48	30053090	30082708	180.392	0.00456995	rs80080420	0.0008402
OR6S1	341799		Olfactory receptor family 6 subfamily S member 1	14q11.2	14	127	21098854	21119850	567.585	0.00458995	rs1243686	0.002061
TRIM71	131405		Tripartite motif containing 71	3p22.3	3	203	32849509	32943771	564.669	0.00466995	rs115044883	0.0004085
OR5AC2	81050		Olfactory receptor family 5 subfamily AC member 2	3q11.2	3	105	97796016	97816946	485.131	0.00475995	rs9883906	0.0007048
TDH	157739		L-threonine dehydrogenase (pseudogene)	8p23.1	8	179	11187145	11235961	974.234	0.00485995	rs62488721	0.0005188
ABAT	18		4-aminobutyrate aminotransferase	16p13.2	16	719	8758443	8888432	1443.05	0.00489995	rs3095514	2.708e-05
LINC00974	147093		Long intergenic non-protein coding RNA 974	17q21.2	17	28	39695857	39720747	126.702	0.00490995	rs7209138	0.006746
MYH3	4621		Myosin heavy chain 3	17p13.1	17	160	10521842	10570626	630.364	0.00497995	rs876660	0.00262
PROKR1	10887		Prokineticin receptor 1	2p13.3	2	91	68862953	68892708	268.885	0.00499995	rs6731838	0.002942
AZI2	64343		5-azacytidine induced 2	3p24.1	3	62	28353843	28400618	245.488	0.00500995	rs74902887	0.001975
YJEFN3	374887		YjeF N-terminal domain containing 3	19p13.11	19	61	19629669	19658393	305.91	0.00521995	rs7252453	0.002115
HAPLN4	404037		Hyaluronan and proteoglycan link protein 4	19p13.11	19	58	19356451	19383596	284.981	0.00524995	rs111444407	0.002304
TM6SF2	53345		Transmembrane 6 superfamily member 2	19p13.11	19	75	19365173	19394074	317.762	0.00531995	rs8100713	0.00681
DAB2IP	153090		DAB2 interacting protein	9q33.2	9	528	124319380	124557809	1065.89	0.00540995	rs10818569	0.0007691
WHAMMP1	100288615		WAS protein homolog associated with actin, golgi membranes and microtubules pseudogene 1	15q13.3	15	28	32802048	32835942	96.0387	0.00546995	rs61620792	0.002314
UGT2B15	7366		UDP glucuronosyltransferase family 2 member B15	4q13.2	4	75	69502314	69546494	183.143	0.00550994	rs148169137	0.002697
MIR6128	102465135		MicroRNA 6128	11q12.1	11	72	56501348	56521457	240.722	0.00551994	rs17550900	0.001333
BIN3-IT1	80094		BIN3 intronic transcript 1	8p21.3	8	61	22487883	22509722	210.067	0.00560994	rs4872527	0.002748
MGME1	92667		Mitochondrial genome maintenance exonuclease 1	20p11.23	20	155	17939761	17981762	644.387	0.00562994	rs6132018	0.002593
SLC4A2	6522		Solute carrier family 4 member 2	7q36.1	7	81	150745298	150783614	247.12	0.00569994	rs34740196	0.000485
PXDC1	221749		PX domain containing 1	6p25.2	6	252	3712835	3762246	840.726	0.00575994	rs9392513	0.002098
ARFRP1	10139		ADP ribosylation factor related protein 1	20q13.33	20	78	62319994	62349365	327.874	0.00578994	rs6062496	0.001559
NDUFS5	4725		NADH:ubiquinone oxidoreductase subunit S5	1p34.3	1	115	39481966	39510308	486.921	0.00579994	rs7529023	0.004141
MIR4671	100616380		MicroRNA 4671	1q42.2	1	67	234432212	234452285	234.398	0.00596994	rs57645556	7.995e-05
CDKN2B	1030		Cyclin dependent kinase inhibitor 2B	9p21.3	9	46	21992901	22019312	171.496	0.00597994	rs2069416	0.001998
LINC01018	255167		Long intergenic non-protein coding RNA 1018	5p15.31	5	138	6572248	6598613	345.394	0.00603994	rs62330650	0.0009367
TMEM211	255349		Transmembrane protein 211	22q11.23	22	37	25321207	25345314	132.52	0.00608994	rs5752024	0.0004471
BIN3	55909		Bridging integrator 3	8p21.3	8	179	22467946	22536661	635.637	0.00611994	rs10099846	0.002361
ATF3	467		Activating transcription factor 3	1q32.3	1	248	212728675	212804119	621.691	0.00616994	rs36158365	0.0008346
OR5H1	26341		Olfactory receptor family 5 subfamily H member 1	3q11.2	3	66	97841541	97862483	351.832	0.00619994	rs4519741	0.000645
ANXA3	306		Annexin A3	4q21.21	4	199	79462741	79541605	649.558	0.00620994	rs2867462	0.0008274
HM13	81502		Histocompatibility minor 13	20q11.21	20	145	30092212	30167370	807.659	0.00622994	rs1115713	0.0008951
SNORD17	692086		Small nucleolar RNA, C/D box 17	20p11.23	20	77	17933352	17953589	356.305	0.00622994	rs910904	0.003668
DKK1	22943		Dickkopf WNT signaling pathway inhibitor 1	10q21.1	10	45	54064040	54087417	175.259	0.00629994	rs11001604	0.001518
TMOD3	29766		Tropomodulin 3	15q21.2	15	241	52111824	52214331	1128.74	0.00632994	rs11636869	0.001116
OR9G4	283189		Olfactory receptor family 9 subfamily G member 4	11q12.1	11	75	56500303	56521287	242.294	0.00632994	rs17550900	0.001333
SNHG7	84973		Small nucleolar RNA host gene 7	9q34.3	9	101	139609045	139632636	310.216	0.00640994	rs4880138	0.002711
LYSMD2	256586		LysM domain containing 2	15q21.2	15	144	52005260	52053650	577.477	0.00642994	rs8040986	0.0004907
MCTS2P	100101490		MCTS family member 2, pseudogene	20q11.21	20	38	30125184	30146019	201.818	0.00644994	rs1115713	0.0008951
FAM66C	440078		Family with sequence similarity 66 member C	12p13.31	12	99	8322804	8363596	477.561	0.00664993	rs4414303	0.00264
BRI3BP	140707		BRI3 binding protein	12q24.31	12	224	125468193	125520349	666.461	0.00665993	rs7965443	0.0004256
GRAMD3	65983	GRAMD2B	GRAM domain containing 2B	5q23.2	5	461	125685787	125839853	935.312	0.00667993	rs11241888	0.0006629
OR5H15	403274		Olfactory receptor family 5 subfamily H member 15	3q11.2	3	110	97877543	97898485	598.122	0.00673993	rs148621660	0.004287
ARHGEF2	9181		Rho/Rac guanine nucleotide exchange factor 2	1q22	1	59	155906629	155958336	232.66	0.00677993	rs4661175	0.0004042
PRKAG2-AS1	100505483		PRKAG2 antisense RNA 1	7q36.1	7	59	151564126	151586308	173.096	0.00691993	rs35555176	0.004039
SLC16A8	23539		Solute carrier family 16 member 8	22q13.1	22	43	38464143	38489170	134.329	0.00692993	rs760975	0.003753
SLC25A38	54977		Solute carrier family 25 member 38	3p22.1	3	131	39414814	39448819	523.823	0.00705993	rs13065445	0.003883
SNORA17	677804	SNORA17A	Small nucleolar RNA, H/ACA box 17A	9q34.3	9	90	139611198	139631331	282.595	0.00706993	rs4880138	0.002711
SNORA43	677824	SNORA17B	Small nucleolar RNA, H/ACA box 17B	9q34.3	9	93	139610555	139630689	289.326	0.00710993	rs4880138	0.002711
HM13-AS1	100874042		HM13 antisense RNA 1	20q11.21	20	61	30145509	30171066	339.013	0.00729993	rs141765919	0.001035
CILP2	148113		Cartilage intermediate layer protein 2	19p13.11	19	56	19639073	19667468	230.453	0.00741993	rs7252453	0.002115
PLCE1	51196		Phospholipase C epsilon 1	10q23.33	10	680	95743745	96098148	1603.16	0.00742993	rs7914997	0.0001115
CRYGS	1427		Crystallin gamma S	3q27.3	3	33	186246231	186272167	107.901	0.00742993	rs111915881	0.007208
KRT14	3861		Keratin 14	17q21.2	17	80	39728530	39753147	409.182	0.00750992	rs1840551	0.004213
THUMPD2	80745		THUMP domain containing 2	2p22.1|2p22-p21	2	158	39953199	40016416	630.391	0.00751992	rs3815510	0.0008583
C5	727		Complement C5	9q33.2	9	267	123704613	123822554	833.787	0.00751992	rs4836835	0.0008789
LOC102546299	102546299		Uncharacterized LOC102546299	5q34	5	279	163887284	163979989	962.327	0.00757992	rs111377923	0.000374
SYK	6850		Spleen associated tyrosine kinase	9q22.2	9	511	93553961	93670842	1107.83	0.00757992	rs12553524	0.001227
COPS2	9318		COP9 signalosome subunit 2	15q21.1	15	128	49407470	49457854	418.794	0.00759992	rs16962065	0.006731
LARP6	55323		La ribonucleoprotein 6, translational regulator	15q23	15	84	71113862	71156604	306.682	0.00765992	rs1549317	0.003932
MIR6867	102465523		MicroRNA 6867	17q21.1	17	44	38339848	38359915	149.42	0.00767992	rs9907683	0.0003863
CACNA2D4	93589		Calcium voltage-gated channel auxiliary subunit alpha2delta 4	12p13.33	12	529	1891122	2037870	1182.78	0.00772992	rs16928921	0.0001623
LOC100506325	100506325	SP2-AS1	SP2 antisense RNA 1	17q21.32	17	135	45965751	46028770	478.229	0.00773992	rs10459927	0.003544
DGUOK-AS1	100874048		DGUOK antisense RNA 1	2p13.1	2	98	74175094	74218566	286.925	0.00774992	rs940300	0.002328
FAM69B	138311	DIPK1B	Divergent protein kinase domain 1B	9q34.3	9	116	139597023	139629170	338.51	0.00776992	rs4880138	0.002711
C6orf147	80759	KHDC1	KH domain containing 1	6q13	6	203	73973861	74030088	800.311	0.00780992	rs7744174	0.003977
PCAT2	103164619		Prostate cancer associated transcript 2	8q24.21	8	139	128074938	128104466	416.282	0.00798992	rs72725866	0.00301
NSUN5	55695		NOP2/Sun RNA methyltransferase 5	7q11.23	7	16	72706512	72732864	50.2487	0.00805992	rs3873477	0.003252
PNPO	55163		Pyridoxamine 5'-phosphate oxidase	17q21.32	17	72	46008888	46036674	237.457	0.00808992	rs11079803	0.003859
TNFRSF6B	8771		TNF receptor superfamily member 6b	20q13.33	20	55	62318003	62340051	206.076	0.00809992	rs6062496	0.001559
SIX4	51804		SIX homeobox 4	14q23.1	14	40	61166255	61200852	141.949	0.00810992	rs72722230	0.001457
SNX5	27131		Sorting nexin 5	20p11.23	20	164	17912239	17959634	647.245	0.00811992	rs910904	0.003668
URGCP-MRPS24	100534592		URGCP-MRPS24 readthrough	7p13	7	156	43896156	43956231	474.41	0.00814992	rs2730617	0.0009492
SP2	6668		Sp2 transcription factor	17q21.32	17	111	45963515	46016323	396.947	0.00828992	rs10459927	0.003544
KLHL25	64410		Kelch like family member 25	15q25.3	15	227	86292558	86348189	569.826	0.00831992	rs6496236	0.001159
FOXK1	221937		Forkhead box K1	7p22.1	7	321	4711929	4821074	702.367	0.00833992	rs12667710	0.0002239
EGR3	1960		Early growth response 3	8p21.3	8	45	22535173	22560815	129.524	0.00858991	rs4872007	0.002558
RPSA	3921		Ribosomal protein SA	3p22.1	3	150	39438203	39464032	759.03	0.00876991	rs7613744	0.002877
LINC00551	283483		Long intergenic non-protein coding RNA 551	13q33.3	13	100	107260157	107294006	278.142	0.00889911	rs72658942	0.0002718
NDUFA13	51079		NADH:ubiquinone oxidoreductase subunit A13	19p13.11	19	63	19617018	19649013	270.587	0.00889911	rs16996127	0.003862
KRT9	3857		Keratin 9	17q21.2	17	46	39712093	39738310	206.691	0.00889911	rs1840551	0.004213
SNORA6	574040		Small nucleolar RNA, H/ACA box 6	3p22.1	3	120	39439881	39460030	580.827	0.00894991	rs12638378	0.007786
BASP1P1	646201		BASP1 pseudogene 1	13q12.12	13	144	23461168	23482320	511.97	0.00902991	rs9552740	0.001192
SGK1	6446		Serum/glucocorticoid regulated kinase 1	6q23.2	6	448	134480383	134649196	891.755	0.00909909	rs2758148	0.001169
CRTAP	10491		Cartilage associated protein	3p22.3	3	124	33145449	33199265	350.452	0.00909909	rs12635415	0.002459
NEIL2	252969		Nei like DNA glycosylase 2	8p23.1	8	236	11617171	11654854	616.014	0.00909909	rs17153785	0.003134
MIR7150	102465688		MicroRNA 7150	9q33.3	9	20	126237807	126257901	68.7733	0.00909909	rs58605477	0.003589
TSSK6	83983		Testis specific serine kinase 6	19p13.11	19	42	19615027	19636469	164.482	0.00909909	rs16996127	0.003862
KHDC1	80759		KH domain containing 1	6q13	6	271	73941037	74029938	951.033	0.00911991	rs7744174	0.003977
ITGB6	3694		Integrin subunit beta 6	2q24.2	2	386	160946176	161066824	1100.28	0.00912991	rs7370567	0.003743
TNKS1BP1	85456		Tankyrase 1 binding protein 1	11q12.1	11	108	57057102	57102413	375.77	0.00918991	rs2230648	0.005025
NUAK1	9891		NUAK family kinase 1	12q23.3	12	269	106447124	106543811	606.773	0.00919908	rs1044694	0.0008787
AOX1	316		Aldehyde oxidase 1	2q33.1	2	318	201440730	201546217	785.153	0.00929907	rs2465664	0.001677
SLC25A3	5250		Solute carrier family 25 member 3	12q23.1	12	71	98977402	99005778	217.729	0.00929907	rs12580376	0.005347
MIR4435-1HG	541471	MIR4435-2HG	MIR4435-2 host gene	2q13	2	150	112114590	112262692	282.573	0.00932991	rs148489440	0.003511
MMP9	4318		Matrix metallopeptidase 9	20q13.12	20	92	44627546	44655200	298.274	0.00939906	rs4810482	0.00206
FAM90A1	55138		Family with sequence similarity 90 member A1	12p13.31	12	141	8363855	8390214	307.872	0.00949905	rs4883086	0.0003084
TOR1B	27348		Torsin family 1 member B	9q34.11	9	82	132555431	132583560	352.118	0.00949905	rs13297609	0.001752
SORD	6652		Sorbitol dehydrogenase	15q21.1	15	152	45305301	45377287	438.658	0.00949905	rs4774511	0.001926
LOC100422556	100422556		LEO1 homolog, Paf1/RNA polymerase II complex component pseudogene	15q21.2	15	46	52201159	52226317	255.123	0.00949905	rs2929424	0.002188
LOC101928340	101928340	LINC01489	Long intergenic non-protein coding RNA 1489	12p12.3	12	74	15144766	15169617	241.336	0.00949905	rs12814190	0.004245
LEO1	123169		LEO1 homolog, Paf1/RNA polymerase II complex component	15q21.2	15	118	52220221	52273998	561.763	0.0095099	rs2959289	0.00228
EIF3H	8667		Eukaryotic translation initiation factor 3 subunit H	8q23.3-q24.11	8	252	117647054	117778062	772.548	0.00959904	rs6469658	0.001275
DRD2	1813		Dopamine receptor D2	11q23.2	11	214	113270316	113356001	582.271	0.00959904	rs12800185	0.002283
LOC100128288	100128288		Uncharacterized LOC100128288	17p13.1	17	85	8251730	8273859	342.384	0.00959904	rs1579275	0.005352
IPO11	51194		Importin 11	5q12.1	5	419	61698572	61934416	1426.25	0.00969903	rs32179	0.0003506
MTMR9	66036		Myotubularin related protein 9	8p23.1	8	162	11131999	11195654	689.67	0.00969903	rs13260331	0.001529
ASPDH	554235		Aspartate dehydrogenase domain containing	19q13.33	19	71	51004856	51027947	206.596	0.00979902	rs112574234	4.294e-06
LOC101929679	101929679		Uncharacterized LOC101929679	15q25.3	15	106	86288171	86311956	297.817	0.00979902	rs2614658	0.00186
PDLIM2	64236		PDZ and LIM domain 2	8p21.3	8	98	22426253	22465538	294.261	0.0098499	rs71513892	0.002316
PROSC	11212	PLPBP	Pyridoxal phosphate binding protein	8p11.23	8	19	37610100	37647286	54.1222	0.00989901	rs79185250	0.0003426
MIR4747	100616337		MicroRNA 4747	19p13.3	19	62	4922698	4942752	211.469	0.00989901	rs62112540	0.006033
LINC00908	284276		Long intergenic non-protein coding RNA 908	18q23	18	169	74230611	74281784	403.182	0.009999	rs74880424	0.002253
ZBTB26	57684		Zinc finger and BTB domain containing 26	9q33.2	9	56	125670377	125703779	184.843	0.009999	rs2596694	0.005843
