## Supplementary Tables for "Network-based integrative analysis of lithium response in bipolar disorder using transcriptomic and GWAS data": Suppl_Table7_GeneList_Interaction_TreatedvsUntreated_LRvsNR_Dec2021.xlsx

### Sheet: interaction_treatments-BDs
Supplementary Table 7: Result of RNA-seq analysis of the interaction between treatments and BD samples
• As a result of RNA-seq analysis of the interaction between treatments (Li-treated vs untreated) and BD samples (LR vs NR), the table shows the list of RNA-seq genes with nomimal P-value <0.05 ranked by P-value.
• The top 50 RNA-seq genes with nominally significant expression (P-value <0.05) are shown in the 'Top 50' column highlighted in yellow. See heatmaps of gene expression of the top 50 RNA-seq genes for each group comparison in Supplementary Figure 3c.
• No RNA-seq genes in the interaction were significant, as none of any 424 nominally significantly expressed RNA-seq genes passed a B-H q-values threshold of ≤0.20.
• The RNA-seq genes that passed serial filtering threshold of CPM >1, P-value <0.05, log2FC ≥|1|, and B-H q-value ≤0.20 are considered to be significant and called as 'DE genes', summarized in Figure 1c, d and Supplementary Table 8.
• The human hg19 genome assembly was used for gene annotation.
• B-H, Benjamini and Hochberg; CPM, counts-per-million; DE, differentially expressed; FC, fold-change; Li+, Li-treated; Li-, untreated; LR, BD Li responders; NA, not available; NR, BD Li non-responders; RNA-seq, RNA-sequencing.
Interaction between (Li+ vs Li-) and (LR vs NR) (n=424)
Top 50	Ensembl Gene ID	Gene Symbol	Gene ID	log2FC	Average Expression	t	P-value	B-H q-value	β
1	ENSG00000242852	ZNF709	163051	1.67104	1.71483	4.3901	6.59205e-05	0.457856	-3.56621
2	ENSG00000141391	PRELID3A	10650	0.753892	1.77692	4.38561	6.68842e-05	0.457856	-3.32706
3	ENSG00000257529	NA	NA	5.97758	-0.859933	4.12891	0.000152104	0.694152	-4.16797
4	ENSG00000272916	NDST2	8509	1.51909	2.22346	3.62442	0.000722219	0.918838	-3.55457
5	ENSG00000254598	CSNK2A3	283106	0.858066	1.09461	3.57816	0.000829496	0.918838	-3.95517
6	ENSG00000182108	DEXI	28955	0.268018	4.77814	3.51721	0.000994334	0.918838	-2.58176
7	ENSG00000091262	ABCC6	368	0.87639	0.836073	3.37459	0.0015109	0.918838	-4.00827
8	ENSG00000182902	SLC25A18	83733	0.573948	1.47246	3.36382	0.00155891	0.918838	-3.8698
9	ENSG00000124208	TMEM189-UBE2V1	387522	-7.12804	0.0153063	-3.2496	0.0021652	0.918838	-4.31554
10	ENSG00000243251	PGBD3	267004	-1.75436	1.13188	-3.2279	0.00230319	0.918838	-4.11495
11	ENSG00000116176	TPSG1	25823	0.990838	-0.047665	3.13479	0.00299535	0.918838	-4.24849
12	ENSG00000104953	TLE6	79816	0.942877	0.906591	3.02315	0.00408317	0.918838	-4.07545
13	ENSG00000182325	FBXL6	26233	0.282551	4.25358	3.00096	0.00433952	0.918838	-3.23947
14	ENSG00000168040	FADD	8772	0.303904	4.47085	2.99184	0.00444916	0.918838	-3.21722
15	ENSG00000135063	FAM189A2	9413	0.870328	0.351143	2.92173	0.00538284	0.918838	-4.22116
16	ENSG00000244607	CCDC13	152206	0.662312	1.06831	2.8542	0.00645216	0.918838	-4.18908
17	ENSG00000183558	NA	NA	-0.814868	1.33641	-2.84989	0.00652672	0.918838	-4.11553
18	ENSG00000100056	DGCR14	8220	0.216878	5.06403	2.84196	0.0066659	0.918838	-3.23857
19	ENSG00000114030	KPNA1	3836	-0.249056	6.3501	-2.82383	0.0069948	0.918838	-3.13786
20	ENSG00000165782	TMEM55B	90809	0.25959	5.68433	2.76111	0.0082516	0.918838	-3.24285
21	ENSG00000172939	OXSR1	9943	-0.214654	6.55982	-2.75205	0.00844955	0.918838	-3.21713
22	ENSG00000107872	FBXL15	79176	0.331292	4.23428	2.73107	0.00892489	0.918838	-3.50978
23	ENSG00000017797	RALBP1	10928	-0.220792	5.83981	-2.73055	0.00893684	0.918838	-3.29353
24	ENSG00000179152	TCAIM	285343	-0.319941	4.26676	-2.72382	0.00909466	0.918838	-3.54841
25	ENSG00000060971	ACAA1	30	0.27546	5.3996	2.72016	0.00918171	0.918838	-3.31507
26	ENSG00000122026	RPL21	6144	0.390584	4.60752	2.71632	0.00927369	0.918838	-3.44017
27	ENSG00000141086	CTRL	1506	-0.719911	0.582525	-2.70213	0.0096209	0.918838	-4.24937
28	ENSG00000166734	CASC4	113201	-0.38559	5.94616	-2.69682	0.00975404	0.918838	-3.30991
29	ENSG00000152413	HOMER1	9456	-0.470399	3.70747	-2.69551	0.00978712	0.918838	-3.7086
30	ENSG00000213337	ANKRD39	51239	0.366665	3.38404	2.69203	0.0098754	0.918838	-3.7609
31	ENSG00000155265	GOLGA7B	401647	0.695562	2.51428	2.66591	0.0105626	0.918838	-4.01919
32	ENSG00000158423	RIBC1	158787	0.611283	1.28857	2.66044	0.010712	0.918838	-4.21082
33	ENSG00000138443	ABI2	10152	-0.255083	7.72983	-2.6565	0.0108208	0.918838	-3.32843
34	ENSG00000117425	PTCH2	8643	0.616658	1.13128	2.65094	0.010976	0.918838	-4.17744
35	ENSG00000151292	CSNK1G3	1456	-0.345907	4.26446	-2.64619	0.01111	0.918838	-3.62293
36	ENSG00000249590	NA	NA	0.604063	2.48341	2.64462	0.0111549	0.918838	-4.00438
37	ENSG00000204149	AGAP4	119016	0.305362	3.96818	2.64459	0.0111557	0.918838	-3.66118
38	ENSG00000136100	VPS36	51028	-0.326924	4.72347	-2.64315	0.0111968	0.918838	-3.52232
39	ENSG00000091009	RBM27	54439	-0.402253	4.73651	-2.64166	0.0112397	0.918838	-3.55121
40	ENSG00000259332	ST20-MTHFS	100528021	2.10136	-0.35567	2.63613	0.0113994	0.918838	-4.3439
41	ENSG00000112812	PRSS16	10279	-1.03248	-0.280618	-2.63226	0.0115126	0.918838	-4.38413
42	ENSG00000134070	IRAK2	3656	0.627958	1.16838	2.62172	0.0118257	0.918838	-4.20921
43	ENSG00000165246	NLGN4Y	22829	-0.337321	4.27062	-2.60562	0.0123194	0.918838	-3.64365
44	ENSG00000130748	TMEM160	54958	0.329936	4.46399	2.59952	0.0125111	0.918838	-3.58187
45	ENSG00000134644	PUM1	9698	-0.225629	7.31178	-2.59943	0.0125143	0.918838	-3.38042
46	ENSG00000101181	MTG2	26164	0.220776	4.64422	2.59505	0.0126535	0.918838	-3.53898
47	ENSG00000104442	ARMC1	55156	-0.297279	5.17754	-2.59501	0.0126549	0.918838	-3.49245
48	ENSG00000198894	CIPC	85457	-0.234353	5.37911	-2.58858	0.0128624	0.918838	-3.48117
49	ENSG00000170248	PDCD6IP	10015	-0.199239	6.1349	-2.58828	0.012872	0.918838	-3.41273
50	ENSG00000196436	NPIPB15	440348	1.96257	-0.51576	2.57834	0.0131988	0.918838	-4.36102
	ENSG00000117505	DR1	1810	-0.268982	5.87971	-2.57307	0.0133753	0.918838	-3.43985
	ENSG00000164051	CCDC51	79714	0.254784	4.15403	2.57161	0.0134246	0.918838	-3.66863
	ENSG00000064763	FAR2	55711	0.713389	0.875781	2.56517	0.0136439	0.918838	-4.25945
	ENSG00000135776	ABCB10	23456	-0.372587	3.27883	-2.54989	0.014177	0.918838	-3.8997
	ENSG00000114395	CYB561D2	11068	0.324993	3.49769	2.54637	0.0143026	0.918838	-3.79989
	ENSG00000197780	TAF13	6884	-0.382261	3.93521	-2.54099	0.0144962	0.918838	-3.74112
	ENSG00000124257	NEURL2	140825	0.595971	0.700444	2.53877	0.0145769	0.918838	-4.26629
	ENSG00000118564	FBXL5	26234	-0.250627	5.94353	-2.52314	0.0151564	0.918838	-3.48784
	ENSG00000167258	CDK12	51755	-0.28831	5.59429	-2.51773	0.0153619	0.918838	-3.52214
	ENSG00000108091	CCDC6	8030	-0.294939	5.39359	-2.516	0.0154281	0.918838	-3.54936
	ENSG00000136840	ST6GALNAC4	27090	0.286232	3.75134	2.49784	0.016139	0.918838	-3.77114
	ENSG00000197982	C1orf122	127687	0.277723	5.88668	2.49726	0.0161619	0.918838	-3.50448
	ENSG00000105258	POLR2I	5438	0.285409	5.08164	2.48797	0.0165377	0.918838	-3.59342
	ENSG00000155287	SLC25A28	81894	0.288027	3.97113	2.48402	0.0166997	0.918838	-3.75816
	ENSG00000089693	MLF2	8079	0.198845	7.84467	2.4774	0.0169745	0.918838	-3.52598
	ENSG00000180488	MIGA1	374986	-0.441406	2.93446	-2.47468	0.0170887	0.918838	-4.01761
	ENSG00000011454	GPR21	2844	-0.216634	6.84294	-2.47408	0.017114	0.918838	-3.51258
	ENSG00000139410	SDSL	113675	0.438253	2.54971	2.47003	0.0172854	0.918838	-4.03291
	ENSG00000178741	COX5A	9377	0.266558	7.03059	2.46857	0.0173476	0.918838	-3.51588
	ENSG00000141424	SLC39A6	25800	-0.230193	7.07773	-2.46851	0.01735	0.918838	-3.51737
	ENSG00000150540	HNMT	3176	-1.06424	0.204743	-2.46604	0.0174558	0.918838	-4.29079
	ENSG00000232070	TMEM253	643382	-0.706491	0.2686	-2.46525	0.0174897	0.918838	-4.33377
	ENSG00000251201	TMED7-TICAM2	100302736	-0.623817	1.44385	-2.46137	0.0176573	0.918838	-4.23235
	ENSG00000217555	CKLF	51192	0.393756	2.7603	2.45933	0.0177458	0.918838	-4.01958
	ENSG00000156017	CARNMT1	138199	-0.482174	2.05925	-2.45849	0.0177825	0.918838	-4.15629
	ENSG00000105583	WDR83OS	51398	0.308107	6.45412	2.45536	0.0179192	0.918838	-3.53152
	ENSG00000099800	TIMM13	26517	0.246544	5.5232	2.45338	0.0180064	0.918838	-3.56906
	ENSG00000173960	UBXN2A	165324	-0.299604	4.70204	-2.4461	0.0183301	0.918838	-3.70975
	ENSG00000153233	PTPRR	5801	1.02937	0.826994	2.4456	0.0183525	0.918838	-4.34077
	ENSG00000196826	ZNF709	163051	-4.23655	-0.367978	-2.43997	0.0186071	0.918838	-4.4257
	ENSG00000083168	KAT6A	7994	-0.324304	6.73058	-2.43985	0.0186126	0.918838	-3.5497
	ENSG00000257704	INAFM1	255783	0.408851	3.71083	2.43628	0.0187755	0.918838	-3.85006
	ENSG00000147601	TERF1	7013	-0.314079	4.34725	-2.43563	0.0188052	0.918838	-3.78107
	ENSG00000198586	TLK1	9874	-0.412466	4.18161	-2.42793	0.0191613	0.918838	-3.78023
	ENSG00000181704	YIPF6	286451	-0.241271	5.77305	-2.4263	0.0192379	0.918838	-3.59747
	ENSG00000099817	POLR2E	5434	0.176671	6.85745	2.42428	0.0193324	0.918838	-3.56244
	ENSG00000196993	NPIPB8	728734	1.22832	0.689163	2.42408	0.019342	0.918838	-4.35148
	ENSG00000040487	PQLC2	54896	0.240802	4.32424	2.42254	0.0194148	0.918838	-3.73552
	ENSG00000161179	YDJC	150223	0.311433	3.77822	2.4223	0.0194258	0.918838	-3.83231
	ENSG00000265590	NA	NA	0.678474	2.31631	2.41935	0.0195659	0.918838	-4.16081
	ENSG00000132522	GPS2	2874	0.22343	5.85657	2.41293	0.0198732	0.918838	-3.59627
	ENSG00000069974	RAB27A	5873	-0.47083	1.2258	-2.4123	0.0199038	0.918838	-4.27421
	ENSG00000119431	HDHD3	81932	0.288383	4.0223	2.41113	0.0199602	0.918838	-3.82712
	ENSG00000171307	ZDHHC16	84287	0.224464	5.56445	2.40246	0.0203839	0.918838	-3.6264
	ENSG00000171016	PYGO1	26108	-0.420864	3.41425	-2.39982	0.0205145	0.918838	-3.94316
	ENSG00000260272	NA	NA	3.45539	0.723825	2.39472	0.0207692	0.918838	-4.39445
	ENSG00000187735	TCEA1	6917	-0.2979	6.59378	-2.39281	0.0208651	0.918838	-3.59815
	ENSG00000163832	ELP6	54859	0.201657	5.28844	2.3896	0.0210277	0.918838	-3.66078
	ENSG00000242689	CNTF	1270	-0.841637	0.0920914	-2.38824	0.0210969	0.918838	-4.38199
	ENSG00000131187	F12	2161	0.811859	1.87029	2.38758	0.0211302	0.918838	-4.21048
	ENSG00000099624	ATP5D	513	0.225559	5.63969	2.38106	0.021465	0.918838	-3.63781
	ENSG00000180370	PAK2	5062	-0.256094	7.13711	-2.38088	0.0214745	0.918838	-3.60992
	ENSG00000273154	ZGPAT	84619	0.380082	3.19335	2.3769	0.0216812	0.918838	-3.96973
	ENSG00000112308	C6orf62	81688	-0.25916	6.60122	-2.3729	0.0218908	0.918838	-3.61656
	ENSG00000137845	ADAM10	102	-0.327389	5.6427	-2.37251	0.0219113	0.918838	-3.6727
	ENSG00000162923	WDR26	80232	-0.241913	6.76453	-2.36844	0.0221263	0.918838	-3.62169
	ENSG00000103275	UBE2I	7329	0.172233	7.63683	2.36628	0.0222414	0.918838	-3.63405
	ENSG00000177034	MTX3	345778	-0.503844	2.86191	-2.36536	0.0222907	0.918838	-4.07782
	ENSG00000258653	NA	NA	-0.959085	2.16079	-2.36394	0.0223665	0.918838	-4.21641
	ENSG00000177106	EPS8L2	64787	0.477526	1.96666	2.36271	0.0224329	0.918838	-4.19877
	ENSG00000123154	WDR83	84292	0.284491	3.84014	2.36242	0.0224485	0.918838	-3.88211
	ENSG00000061676	NCKAP1	10787	-0.324491	6.99863	-2.36096	0.0225267	0.918838	-3.6304
	ENSG00000102401	ARMCX3	51566	-0.230853	6.23744	-2.34969	0.0231431	0.918838	-3.65124
	ENSG00000173451	THAP2	83591	-0.335737	2.67695	-2.34961	0.0231475	0.918838	-4.11339
	ENSG00000213397	HAUS7	55559	0.310196	3.61478	2.34827	0.0232217	0.918838	-3.92253
	ENSG00000102119	EMD	2010	0.2182	6.32593	2.34718	0.0232821	0.918838	-3.64628
	ENSG00000224997	NA	NA	0.79362	0.78918	2.34716	0.0232834	0.918838	-4.32031
	ENSG00000109189	USP46	64854	-0.331074	5.0913	-2.34486	0.0234115	0.918838	-3.74291
	ENSG00000174501	ANKRD36C	400986	0.574237	2.66651	2.34271	0.0235318	0.918838	-4.14801
	ENSG00000181826	RELL1	768211	-0.689154	1.62502	-2.34267	0.0235341	0.918838	-4.24967
	ENSG00000173436	MINOS1	440574	0.30593	5.66338	2.33696	0.0238566	0.918838	-3.69036
	ENSG00000188760	TMEM198	130612	0.289053	5.02114	2.32898	0.0243138	0.918838	-3.74678
	ENSG00000113712	CSNK1A1	1452	-0.179319	7.54607	-2.32797	0.0243726	0.918838	-3.66933
	ENSG00000130731	METTL26	84326	0.278846	5.04358	2.32796	0.0243733	0.918838	-3.73983
	ENSG00000142765	SYTL1	84958	0.620643	0.897107	2.32653	0.0244563	0.918838	-4.31671
	ENSG00000081154	PCNP	57092	-0.245211	6.25893	-2.32186	0.0247288	0.918838	-3.68061
	ENSG00000196455	PIK3R4	30849	-0.234634	4.63788	-2.32033	0.0248186	0.918838	-3.82193
	ENSG00000074582	BCS1L	617	0.236803	4.95538	2.31702	0.0250145	0.918838	-3.76242
	ENSG00000182600	C2orf82	389084	0.463825	0.58518	2.31397	0.0251959	0.918838	-4.33836
	ENSG00000158458	NRG2	9542	0.604973	0.402117	2.3109	0.0253797	0.918838	-4.36351
	ENSG00000134970	TMED7	51014	-0.406674	5.27679	-2.30802	0.0255533	0.918838	-3.7449
	ENSG00000154945	ANKRD40	91369	-0.246644	5.43172	-2.30335	0.0258366	0.918838	-3.74277
	ENSG00000164754	RAD21	5885	-0.262869	7.75128	-2.30208	0.0259143	0.918838	-3.69703
	ENSG00000007168	PAFAH1B1	5048	-0.237946	7.80894	-2.3013	0.025962	0.918838	-3.70117
	ENSG00000136950	ARPC5L	81873	0.207118	5.30373	2.30076	0.025995	0.918838	-3.74484
	ENSG00000198858	R3HDM4	91300	0.204963	6.37677	2.30031	0.026023	0.918838	-3.69249
	ENSG00000070061	IKBKAP	8518	-0.182148	6.22244	-2.29969	0.0260613	0.918838	-3.70408
	ENSG00000168589	DYNLRB2	83657	-0.929026	-0.0376745	-2.29686	0.0262358	0.918838	-4.42567
	ENSG00000034677	RNF19A	25897	-0.283119	4.54149	-2.29073	0.0266171	0.918838	-3.85945
	ENSG00000100211	CBY1	25776	0.266575	5.38674	2.29063	0.0266239	0.918838	-3.75468
	ENSG00000107854	TNKS2	80351	-0.279414	5.92868	-2.28603	0.0269135	0.918838	-3.73403
	ENSG00000133265	HSPBP1	23640	0.183704	5.84203	2.2856	0.0269405	0.918838	-3.72422
	ENSG00000135617	PRADC1	84279	0.340376	4.44293	2.28412	0.0270347	0.918838	-3.86835
	ENSG00000110107	PRPF19	27339	0.181508	7.45786	2.28377	0.0270568	0.918838	-3.71257
	ENSG00000153814	JAZF1	221895	-0.345462	3.85771	-2.28235	0.0271471	0.918838	-3.97086
	ENSG00000168090	COPS6	10980	0.201772	6.77707	2.28114	0.0272247	0.918838	-3.70803
	ENSG00000107951	MTPAP	55149	-0.28133	3.95851	-2.27059	0.0279069	0.918838	-3.94859
	ENSG00000131503	ANKHD1	54882	-0.36655	5.61982	-2.26966	0.0279678	0.918838	-3.76705
	ENSG00000184709	LRRC26	389816	0.887248	-0.122317	2.26895	0.0280144	0.918838	-4.39996
	ENSG00000270316	BORCS7	119032	-0.96747	3.62344	-2.26851	0.0280433	0.918838	-4.03019
	ENSG00000205923	CEMP1	752014	0.650212	2.53268	2.26446	0.0283101	0.918838	-4.13845
	ENSG00000162585	FAAP20	199990	0.207179	5.53402	2.26442	0.0283129	0.918838	-3.75106
	ENSG00000139637	C12orf10	60314	0.230889	5.45519	2.26153	0.028505	0.918838	-3.76747
	ENSG00000172366	MCRIP2	84331	0.295781	3.11416	2.25834	0.0287183	0.918838	-4.06533
	ENSG00000163527	STT3B	201595	-0.293504	6.66453	-2.25794	0.0287446	0.918838	-3.73395
	ENSG00000196437	ZNF569	148266	-0.369473	2.31786	-2.25677	0.0288236	0.918838	-4.21874
	ENSG00000107789	MINPP1	9562	-0.25578	4.92735	-2.25422	0.0289953	0.918838	-3.83088
	ENSG00000136874	STX17	55014	-0.329066	3.18216	-2.25126	0.0291961	0.918838	-4.10039
	ENSG00000008294	SPAG9	9043	-0.274758	7.65294	-2.24999	0.0292829	0.918838	-3.74793
	ENSG00000111911	HINT3	135114	-0.303212	4.37926	-2.24711	0.0294802	0.918838	-3.92013
	ENSG00000163738	MTHFD2L	441024	-0.287759	3.40657	-2.2463	0.0295359	0.918838	-4.03586
	ENSG00000167113	COQ4	51117	0.215515	5.52669	2.24457	0.0296547	0.918838	-3.77999
	ENSG00000172757	CFL1	1072	0.211601	10.0918	2.24116	0.0298913	0.918838	-3.8226
	ENSG00000145349	CAMK2D	817	-0.300575	5.35224	-2.24011	0.0299641	0.918838	-3.81648
	ENSG00000263020	LY6G5B	58496	0.626949	2.57935	2.23811	0.0301033	0.918838	-4.14506
	ENSG00000124299	PEPD	5184	0.194414	6.12218	2.2361	0.0302448	0.918838	-3.76464
	ENSG00000131148	EMC8	10328	0.16876	5.33539	2.23434	0.0303686	0.918838	-3.80187
	ENSG00000245848	CEBPA	1050	1.6864	-0.261958	2.23433	0.0303694	0.918838	-4.41253
	ENSG00000138078	PREPL	9581	-0.296028	6.65424	-2.23057	0.030635	0.918838	-3.76405
	ENSG00000198380	GFPT1	2673	-0.300593	6.22163	-2.23052	0.0306389	0.918838	-3.77833
	ENSG00000215421	ZNF407	55628	-0.388685	2.91898	-2.22837	0.0307914	0.918838	-4.14003
	ENSG00000161040	FBXL13	222235	-0.649202	0.217741	-2.22765	0.030843	0.918838	-4.41732
	ENSG00000255073	ZFP91	80829	2.65849	-0.801379	2.22761	0.0308459	0.918838	-4.44754
	ENSG00000147684	NDUFB9	4715	0.263822	6.71098	2.22718	0.030877	0.918838	-3.76186
	ENSG00000109016	DHRS7B	25979	0.286485	3.87962	2.22336	0.0311513	0.918838	-3.99239
	ENSG00000159111	MRPL10	124995	0.170789	5.90102	2.22213	0.0312398	0.918838	-3.78133
	ENSG00000172840	PDP2	57546	-0.317583	3.27771	-2.22054	0.0313548	0.918838	-4.08988
	ENSG00000197223	C1D	10438	-0.307308	3.73482	-2.21892	0.0314727	0.918838	-4.0218
	ENSG00000175756	AURKAIP1	54998	0.224547	5.93897	2.21869	0.031489	0.918838	-3.78292
	ENSG00000128989	ARPP19	10776	-0.234135	7.86849	-2.21828	0.0315189	0.918838	-3.78263
	ENSG00000104524	PYCRL	65263	0.333117	3.39211	2.21827	0.0315196	0.918838	-4.02657
	ENSG00000162461	SLC25A34	284723	0.49875	2.36845	2.21589	0.0316938	0.918838	-4.19075
	ENSG00000166128	RAB8B	51762	-0.32387	5.23225	-2.21331	0.031883	0.918838	-3.85638
	ENSG00000143819	EPHX1	2052	0.300735	4.37882	2.21128	0.0320324	0.918838	-3.93786
	ENSG00000158417	EIF5B	9669	-0.290472	5.3067	-2.21075	0.0320721	0.918838	-3.85292
	ENSG00000056097	ZFR	51663	-0.234054	7.12914	-2.20923	0.0321848	0.918838	-3.78177
	ENSG00000127334	DYRK2	8445	-0.2545	5.51026	-2.20914	0.0321912	0.918838	-3.82633
	ENSG00000204347	BTBD17	388419	0.397589	4.86192	2.20737	0.0323228	0.918838	-3.88165
	ENSG00000138439	FAM117B	150864	-0.35957	4.81624	-2.20635	0.0323991	0.918838	-3.90796
	ENSG00000120802	TMPO	7112	-0.322773	7.22668	-2.20634	0.0323993	0.918838	-3.7846
	ENSG00000261609	GAN	8139	-0.340168	4.23298	-2.20373	0.0325948	0.918838	-3.98272
	ENSG00000103266	STUB1	10273	0.208612	6.28415	2.19991	0.0328824	0.918838	-3.79238
	ENSG00000228300	C19orf24	55009	0.301447	3.39145	2.19813	0.0330174	0.918838	-4.0426
	ENSG00000177374	HIC1	3090	0.73072	0.391101	2.19813	0.0330174	0.918838	-4.3716
	ENSG00000172922	RNASEH2C	84153	0.233215	5.4921	2.19744	0.0330696	0.918838	-3.82896
	ENSG00000188542	DUSP28	285193	0.226223	2.86275	2.19576	0.033198	0.918838	-4.13547
	ENSG00000113369	ARRDC3	57561	-0.337295	5.61144	-2.19382	0.0333462	0.918838	-3.85374
	ENSG00000162194	LBHD1	79081	0.262539	5.53685	2.19242	0.0334532	0.918838	-3.82793
	ENSG00000158985	CDC42SE2	56990	-0.226515	5.65215	-2.19226	0.0334656	0.918838	-3.83401
	ENSG00000174840	PDE12	201626	-0.301558	4.18509	-2.18956	0.0336737	0.918838	-3.97443
	ENSG00000204301	NOTCH4	4855	0.365414	2.36817	2.18875	0.0337364	0.918838	-4.18284
	ENSG00000133026	MYH10	4628	-0.285382	8.08563	-2.18849	0.0337561	0.918838	-3.81596
	ENSG00000186517	ARHGAP30	257106	0.589106	0.342199	2.18787	0.0338048	0.918838	-4.40084
	ENSG00000105887	MTPN	136319	-0.243949	7.41667	-2.1875	0.0338332	0.918838	-3.80503
	ENSG00000233024	NPIPA3	642778	0.57162	4.67934	2.18732	0.0338473	0.918838	-3.90223
	ENSG00000085832	EPS15	2060	-0.272555	5.96853	-2.18696	0.033875	0.918838	-3.83636
	ENSG00000123119	NECAB1	64168	-0.893449	1.06054	-2.18508	0.0340211	0.918838	-4.37144
	ENSG00000071537	SEL1L	6400	-0.3045	5.95534	-2.18459	0.0340593	0.918838	-3.82712
	ENSG00000117480	FAAH	2166	0.344274	3.40841	2.18374	0.0341257	0.918838	-4.08852
	ENSG00000047579	DTNBP1	84062	0.304125	4.5969	2.18308	0.0341778	0.918838	-3.93236
	ENSG00000132507	EIF5A	1984	0.197003	8.35563	2.18188	0.0342714	0.918838	-3.83273
	ENSG00000141741	MIEN1	84299	0.278191	5.24223	2.18132	0.0343154	0.918838	-3.86343
	ENSG00000188223	NA	NA	0.380679	3.4955	2.18088	0.0343501	0.918838	-4.0635
	ENSG00000162999	DUSP19	142679	-0.547411	0.780242	-2.18059	0.0343726	0.918838	-4.37483
	ENSG00000101109	STK4	6789	-0.260016	5.43402	-2.18035	0.0343919	0.918838	-3.86137
	ENSG00000148399	DPH7	92715	0.209694	5.41412	2.17832	0.0345521	0.918838	-3.84526
	ENSG00000108590	MED31	51003	0.297538	4.18662	2.1752	0.0347992	0.918838	-3.97898
	ENSG00000189050	RNFT1	51136	-0.271129	2.71992	-2.17358	0.0349284	0.918838	-4.17609
	ENSG00000176108	CHMP6	79643	0.22044	4.90982	2.17348	0.0349358	0.918838	-3.88891
	ENSG00000113300	CNOT6	57472	-0.280732	6.17152	-2.17106	0.03513	0.918838	-3.83043
	ENSG00000133027	PEMT	10400	0.256337	4.18554	2.17077	0.0351527	0.918838	-3.95971
	ENSG00000254531	FLJ20021	90024	0.43459	2.34036	2.17027	0.0351931	0.918838	-4.24245
	ENSG00000147649	MTDH	92140	-0.265003	6.03854	-2.16949	0.0352552	0.918838	-3.83574
	ENSG00000187531	SIRT7	51547	0.196464	3.91974	2.16887	0.0353059	0.918838	-3.99405
	ENSG00000104957	CCDC130	81576	0.209767	5.42307	2.16881	0.0353102	0.918838	-3.85393
	ENSG00000266173	STRADA	92335	0.206391	5.74639	2.16771	0.0353994	0.918838	-3.84217
	ENSG00000175550	DRAP1	10589	0.192122	6.22507	2.16611	0.0355287	0.918838	-3.82712
	ENSG00000167193	CRK	1398	-0.190226	6.56616	-2.16564	0.0355667	0.918838	-3.82448
	ENSG00000135250	SRPK2	6733	-0.191175	6.30718	-2.16429	0.0356759	0.918838	-3.83427
	ENSG00000070731	ST6GALNAC2	10610	0.62715	0.368873	2.1641	0.0356915	0.918838	-4.40576
	ENSG00000170417	TMEM182	130827	-0.290056	2.64676	-2.16226	0.0358414	0.918838	-4.20218
	ENSG00000106799	TGFBR1	7046	-0.319796	6.92204	-2.16078	0.0359624	0.918838	-3.82929
	ENSG00000197238	HIST1H4J	8363	-1.7633	0.922353	-2.15986	0.0360377	0.918838	-4.40658
	ENSG00000123066	MED13L	23389	-0.285235	6.25581	-2.15979	0.0360434	0.918838	-3.8398
	ENSG00000131669	NINJ1	4814	0.264096	4.22623	2.15973	0.0360485	0.918838	-3.97203
	ENSG00000081386	ZNF510	22869	-0.282698	4.07557	-2.15745	0.0362356	0.918838	-4.03338
	ENSG00000138071	ACTR2	10097	-0.225963	7.54144	-2.1535	0.0365624	0.918838	-3.83888
	ENSG00000125971	DYNLRB1	83658	0.263136	6.94382	2.15337	0.0365732	0.918838	-3.83377
	ENSG00000129515	SNX6	58533	-0.192353	6.45553	-2.15329	0.0365802	0.918838	-3.8365
	ENSG00000165219	GAPVD1	26130	-0.224039	5.64076	-2.15297	0.0366063	0.918838	-3.87729
	ENSG00000114739	ACVR2B	93	-0.386301	6.84168	-2.15266	0.0366326	0.918838	-3.84007
	ENSG00000149548	CCDC15	80071	-0.496251	1.46479	-2.15192	0.0366937	0.918838	-4.34862
	ENSG00000009307	CSDE1	7812	-0.210157	9.18087	-2.15163	0.0367182	0.918838	-3.87834
	ENSG00000198961	PJA2	9867	-0.301272	7.34237	-2.1516	0.0367204	0.918838	-3.83969
	ENSG00000146701	MDH2	4191	0.15726	7.48575	2.15156	0.0367238	0.918838	-3.84156
	ENSG00000125686	MED1	5469	-0.227962	6.27264	-2.15122	0.0367526	0.918838	-3.84602
	ENSG00000172575	RASGRP1	10125	-0.504224	1.44955	-2.15039	0.0368217	0.918838	-4.34966
	ENSG00000260914	VPS4A	27183	-1.46112	1.40844	-2.14978	0.0368723	0.918838	-4.39065
	ENSG00000186666	BCDIN3D	144233	0.245831	3.65339	2.14916	0.0369242	0.918838	-4.06713
	ENSG00000182621	PLCB1	23236	-0.339223	3.58627	-2.14803	0.0370195	0.918838	-4.08052
	ENSG00000042753	AP2S1	1175	0.247381	6.26078	2.14791	0.0370291	0.918838	-3.84527
	ENSG00000121644	DESI2	51029	-0.273967	5.4898	-2.14739	0.0370728	0.918838	-3.87948
	ENSG00000094916	CBX5	23468	-0.314899	8.77605	-2.14647	0.0371501	0.918838	-3.87242
	ENSG00000091527	CDV3	55573	-0.240165	6.89917	-2.14567	0.0372178	0.918838	-3.84201
	ENSG00000170545	SMAGP	57228	0.511547	0.696405	2.14525	0.0372535	0.918838	-4.38406
	ENSG00000213281	NRAS	4893	-0.254585	6.556	-2.14284	0.0374575	0.918838	-3.84717
	ENSG00000155970	MICU3	286097	-0.425639	1.97461	-2.14214	0.0375169	0.918838	-4.29744
	ENSG00000138018	SELENOI	85465	-0.284479	5.61966	-2.14076	0.0376336	0.918838	-3.89367
	ENSG00000153130	SCOC	60592	-0.346232	5.69725	-2.14037	0.0376676	0.918838	-3.88203
	ENSG00000166260	COX11	1353	-0.188027	5.18489	-2.1382	0.0378527	0.918838	-3.90999
	ENSG00000136908	DPM2	8818	0.167171	5.35899	2.13736	0.0379244	0.918838	-3.89385
	ENSG00000135387	CAPRIN1	4076	-0.229157	8.92363	-2.13735	0.0379257	0.918838	-3.88625
	ENSG00000128524	ATP6V1F	9296	0.28269	6.65119	2.13727	0.0379327	0.918838	-3.84965
	ENSG00000075568	TMEM131	23505	-0.320104	5.51811	-2.13682	0.037971	0.918838	-3.88226
	ENSG00000168061	SAC3D1	29901	0.22726	4.32674	2.13633	0.0380129	0.918838	-3.98044
	ENSG00000177119	ANO6	196527	-0.303377	5.23401	-2.13379	0.0382315	0.918838	-3.91713
	ENSG00000158636	EMSY	56946	-0.26333	4.99176	-2.13374	0.0382366	0.918838	-3.95278
	ENSG00000111647	UHRF1BP1L	23074	-0.369093	3.7161	-2.13314	0.0382879	0.918838	-4.09998
	ENSG00000131495	NDUFA2	4695	0.331867	5.7148	2.13201	0.0383862	0.918838	-3.87545
	ENSG00000185728	YTHDF3	253943	-0.296629	5.64522	-2.13062	0.0385067	0.918838	-3.88822
	ENSG00000137434	C6orf52	347744	0.474538	2.40633	2.13037	0.0385282	0.918838	-4.26361
	ENSG00000102977	ACD	65057	0.239267	4.93602	2.12857	0.0386848	0.918838	-3.93253
	ENSG00000167968	DNASE1L2	1775	0.364054	1.38561	2.12786	0.0387471	0.918838	-4.32
	ENSG00000091140	DLD	1738	-0.175954	5.96256	-2.12742	0.0387857	0.918838	-3.87776
	ENSG00000163472	TMEM79	84283	0.268197	2.60508	2.12739	0.0387882	0.918838	-4.19148
	ENSG00000115109	EPB41L5	57669	-0.306484	6.25976	-2.127	0.0388223	0.918838	-3.87655
	ENSG00000147650	LRP12	29967	-0.249292	5.51746	-2.12649	0.0388673	0.918838	-3.89798
	ENSG00000180398	MCFD2	90411	-0.180827	6.96191	-2.12257	0.039212	0.918838	-3.86401
	ENSG00000119787	ATL2	64225	-0.292297	5.14564	-2.12126	0.0393279	0.918838	-3.93424
	ENSG00000090060	PAPOLA	10914	-0.253606	7.16181	-2.11909	0.0395202	0.918838	-3.86851
	ENSG00000124151	NCOA3	8202	-0.267483	5.07587	-2.11885	0.0395415	0.918838	-3.9564
	ENSG00000144306	SCRN3	79634	-0.255873	4.18744	-2.11855	0.0395678	0.918838	-4.02438
	ENSG00000112578	BYSL	705	0.225741	4.98212	2.11817	0.0396024	0.918838	-3.92707
	ENSG00000115540	MOB4	25843	-0.280511	5.10469	-2.11757	0.0396553	0.918838	-3.93914
	ENSG00000159210	SNF8	11267	0.184385	6.58775	2.11701	0.0397055	0.918838	-3.86944
	ENSG00000198690	FAN1	22909	-0.194533	5.38021	-2.11669	0.0397344	0.918838	-3.91651
	ENSG00000085449	WDFY1	57590	-0.284894	5.65146	-2.11602	0.0397936	0.918838	-3.91242
	ENSG00000198035	NA	NA	-0.599952	1.92707	-2.11599	0.0397962	0.918838	-4.30461
	ENSG00000057019	DCBLD2	131566	-0.29533	6.25601	-2.11555	0.0398362	0.918838	-3.87953
	ENSG00000014824	SLC30A9	10463	-0.260829	6.17209	-2.11545	0.0398446	0.918838	-3.88448
	ENSG00000133657	ATP13A3	79572	-0.394126	5.09447	-2.11247	0.0401131	0.918838	-3.95131
	ENSG00000147853	AK3	50808	-0.200103	5.64196	-2.11192	0.0401619	0.918838	-3.9011
	ENSG00000082153	BZW1	9689	-0.268418	7.80589	-2.11128	0.04022	0.918838	-3.88477
	ENSG00000122696	SLC25A51	92014	-0.234856	3.50199	-2.11078	0.0402654	0.918838	-4.11475
	ENSG00000104852	SNRNP70	6625	0.16034	7.96491	2.10871	0.0404523	0.918838	-3.89228
	ENSG00000163558	PRKCI	5584	-0.299608	4.96674	-2.10753	0.0405595	0.918838	-3.96916
	ENSG00000102878	HSF4	3299	0.627747	2.0685	2.10639	0.0406639	0.918838	-4.30073
	ENSG00000116863	ADPRHL2	54936	0.202201	5.25596	2.10611	0.0406891	0.918838	-3.92889
	ENSG00000072657	TRHDE	29953	0.5066	0.868452	2.10593	0.0407054	0.918838	-4.37657
	ENSG00000138757	G3BP2	9908	-0.23721	8.07957	-2.10532	0.0407613	0.918838	-3.89489
	ENSG00000149050	ZNF214	7761	0.392547	1.66981	2.10468	0.0408202	0.918838	-4.35019
	ENSG00000174106	LEMD3	23592	-0.248058	4.90496	-2.1044	0.0408451	0.918838	-3.95854
	ENSG00000166326	TRIM44	54765	-0.23267	6.22696	-2.10435	0.0408498	0.918838	-3.89268
	ENSG00000175573	C11orf68	83638	0.279921	4.87445	2.10426	0.0408583	0.918838	-3.94066
	ENSG00000111684	LPCAT3	10162	0.192352	5.03863	2.10384	0.0408971	0.918838	-3.94078
	ENSG00000122741	DCAF10	79269	-0.215402	5.02947	-2.10208	0.0410583	0.918838	-3.95719
	ENSG00000203668	CHML	1122	-0.418488	4.00295	-2.10191	0.0410737	0.918838	-4.07624
	ENSG00000040633	PHF23	79142	0.182651	6.42184	2.10148	0.0411131	0.918838	-3.88407
	ENSG00000121940	CLCC1	23155	-0.165941	4.91559	-2.10091	0.0411658	0.918838	-3.95928
	ENSG00000104915	STX10	8677	0.26301	4.72043	2.10075	0.0411807	0.918838	-3.96285
	ENSG00000178685	PARP10	84875	0.425895	1.23329	2.09965	0.0412822	0.918838	-4.31148
	ENSG00000162378	ZYG11B	79699	-0.358716	5.62188	-2.09935	0.0413102	0.918838	-3.92315
	ENSG00000124459	ZNF45	7596	-0.194429	4.2822	-2.099	0.0413419	0.918838	-4.02939
	ENSG00000129911	KLF16	83855	0.214709	3.91604	2.09782	0.0414519	0.918838	-4.03912
	ENSG00000169018	FEM1B	10116	-0.293082	6.01722	-2.0974	0.0414903	0.918838	-3.90679
	ENSG00000099795	NDUFB7	4713	0.27375	5.8752	2.09601	0.0416198	0.918838	-3.90211
	ENSG00000167977	KCTD5	54442	0.145624	6.01053	2.09576	0.0416429	0.918838	-3.89535
	ENSG00000167772	ANGPTL4	51129	0.601444	0.750825	2.09435	0.0417741	0.918838	-4.38691
	ENSG00000102753	KPNA3	3839	-0.262736	5.95534	-2.09388	0.0418184	0.918838	-3.91323
	ENSG00000159140	SON	6651	-0.251463	8.15278	-2.09369	0.0418359	0.918838	-3.90641
	ENSG00000147905	ZCCHC7	84186	-0.257275	3.79513	-2.09245	0.0419524	0.918838	-4.09968
	ENSG00000130725	UBE2M	9040	0.149226	6.3972	2.09206	0.0419881	0.918838	-3.8936
	ENSG00000149743	TRPT1	83707	0.273462	4.9731	2.09121	0.0420682	0.918838	-3.96005
	ENSG00000255302	EID1	23741	-0.237539	7.16201	-2.09023	0.0421602	0.918838	-3.89549
	ENSG00000073921	PICALM	8301	-0.213388	6.68379	-2.08988	0.0421933	0.918838	-3.89731
	ENSG00000227268	KLLN	100144748	-0.427843	0.873619	-2.08789	0.0423814	0.918838	-4.3937
	ENSG00000104517	UBR5	51366	-0.264733	7.02912	-2.0862	0.0425412	0.918838	-3.89998
	ENSG00000171462	DLK2	65989	0.387417	1.64529	2.08615	0.0425455	0.918838	-4.31634
	ENSG00000164576	SAP30L	79685	-0.208425	5.69457	-2.08552	0.0426058	0.918838	-3.93181
	ENSG00000173273	TNKS	8658	-0.276937	7.0946	-2.08542	0.0426149	0.918838	-3.90001
	ENSG00000136807	CDK9	1025	0.127951	6.03793	2.08279	0.0428657	0.918838	-3.90866
	ENSG00000130311	DDA1	79016	0.152096	5.99791	2.08274	0.0428705	0.918838	-3.90985
	ENSG00000159199	ATP5G1	516	0.314197	5.53229	2.08252	0.0428912	0.918838	-3.93307
	ENSG00000164597	COG5	10466	-0.223768	5.40446	-2.08212	0.0429293	0.918838	-3.94864
	ENSG00000104765	BNIP3L	665	-0.252661	7.03806	-2.08197	0.0429444	0.918838	-3.90294
	ENSG00000162910	MRPL55	128308	0.282443	4.87111	2.0813	0.0430082	0.918838	-3.97246
	ENSG00000167483	FAM129C	199786	-0.496708	0.420266	-2.08118	0.0430191	0.918838	-4.41456
	ENSG00000130204	TOMM40	10452	0.186493	6.40046	2.08117	0.0430201	0.918838	-3.90477
	ENSG00000122140	MRPS2	51116	0.191429	5.57922	2.07983	0.0431493	0.918838	-3.92517
	ENSG00000072401	UBE2D1	7321	-0.331099	4.21626	-2.07925	0.0432051	0.918838	-4.05117
	ENSG00000102967	DHODH	1723	0.223042	3.13363	2.07827	0.0432993	0.918838	-4.16399
	ENSG00000054148	PHPT1	29085	0.282303	6.36914	2.07815	0.0433103	0.918838	-3.90688
	ENSG00000101474	APMAP	57136	0.142192	7.28057	2.07805	0.0433199	0.918838	-3.90789
	ENSG00000105866	SP4	6671	-0.364537	3.63358	-2.07782	0.0433425	0.918838	-4.14349
	ENSG00000168092	PAFAH1B2	5049	-0.218055	7.06973	-2.0778	0.0433442	0.918838	-3.90627
	ENSG00000155130	NA	NA	-0.303136	9.18342	-2.0778	0.0433445	0.918838	-3.94842
	ENSG00000241370	RPP21	79897	0.291913	4.40859	2.07435	0.0436778	0.918838	-4.02301
	ENSG00000185379	RAD51D	5892	0.24001	3.31299	2.07316	0.0437936	0.918838	-4.14173
	ENSG00000165186	PTCHD1	139411	-0.925554	-0.00892259	-2.07287	0.0438222	0.918838	-4.46162
	ENSG00000179304	FAM156B	727866	0.265445	5.00522	2.07116	0.0439881	0.918838	-3.96597
	ENSG00000171722	C1orf111	284680	-0.683447	0.975577	-2.07071	0.0440325	0.918838	-4.3975
	ENSG00000142669	SH3BGRL3	83442	0.273936	6.81281	2.06974	0.0441273	0.918838	-3.91314
	ENSG00000154639	CXADR	1525	-0.388323	6.22873	-2.06957	0.0441443	0.918838	-3.93712
	ENSG00000141380	SS18	6760	-0.222864	5.92862	-2.06948	0.0441527	0.918838	-3.93267
	ENSG00000108946	PRKAR1A	5573	-0.176658	8.268	-2.06869	0.0442306	0.918838	-3.93215
	ENSG00000114956	DGUOK	1716	0.240588	6.64865	2.06786	0.044312	0.918838	-3.915
	ENSG00000175806	MSRA	4482	0.381508	2.90416	2.06677	0.0444191	0.918838	-4.20548
	ENSG00000122585	NPY	4852	1.34653	0.23611	2.06509	0.0445842	0.918838	-4.44514
	ENSG00000139826	ABHD13	84945	-0.291168	3.76814	-2.06423	0.0446696	0.918838	-4.10694
	ENSG00000172336	POP7	10248	0.271917	4.83496	2.06284	0.0448075	0.918838	-3.98805
	ENSG00000167136	ENDOG	2021	0.31186	3.58416	2.0625	0.0448408	0.918838	-4.11245
	ENSG00000267855	NDUFA7	4701	0.319637	5.22748	2.06208	0.0448831	0.918838	-3.96582
	ENSG00000259171	NA	NA	3.90386	-0.76738	2.06057	0.0450335	0.918838	-4.48497
	ENSG00000248751	NA	NA	0.616615	1.99125	2.06043	0.0450476	0.918838	-4.31805
	ENSG00000101294	HM13	81502	0.201772	6.69009	2.0594	0.0451504	0.918838	-3.92369
	ENSG00000188428	BLOC1S5	63915	-0.281386	3.60303	-2.05622	0.0454687	0.918838	-4.13729
	ENSG00000108961	RANGRF	29098	0.230275	4.63087	2.05618	0.0454726	0.918838	-4.01291
	ENSG00000096063	SRPK1	6732	-0.227793	6.30468	-2.056	0.0454912	0.918838	-3.93582
	ENSG00000113282	CLINT1	9685	-0.23048	5.868	-2.05514	0.0455772	0.918838	-3.94527
	ENSG00000175216	CKAP5	9793	-0.233078	8.38943	-2.05488	0.0456031	0.918838	-3.94268
	ENSG00000147316	MCPH1	79648	-0.224062	4.14089	-2.05468	0.0456231	0.918838	-4.06466
	ENSG00000221838	AP4M1	9179	0.227199	5.01353	2.0538	0.0457126	0.918838	-3.98376
	ENSG00000131015	ULBP2	80328	0.724742	0.857801	2.05346	0.0457471	0.918838	-4.42001
	ENSG00000117640	MTFR1L	56181	0.173785	6.798	2.05336	0.045757	0.918838	-3.92826
	ENSG00000133731	IMPA1	3612	-0.223701	4.08983	-2.05258	0.0458355	0.918838	-4.09783
	ENSG00000175305	CCNE2	9134	0.717198	1.24374	2.05236	0.0458583	0.918838	-4.37042
	ENSG00000115204	MPV17	4358	0.208773	5.307	2.05166	0.0459287	0.918838	-3.96698
	ENSG00000174886	NDUFA11	126328	0.248901	6.4803	2.04792	0.0463099	0.918838	-3.93455
	ENSG00000183054	RGPD5	84220	-0.333902	5.16788	-2.04698	0.0464054	0.918838	-4.00515
	ENSG00000163344	PMVK	10654	0.223099	5.36458	2.04409	0.0467019	0.918838	-3.98025
	ENSG00000065559	MAP2K4	6416	-0.167838	6.01925	-2.04376	0.0467355	0.918838	-3.95254
	ENSG00000153147	SMARCA5	8467	-0.290452	7.13251	-2.04255	0.0468606	0.918838	-3.94069
	ENSG00000168566	SNRNP48	154007	-0.372354	3.57988	-2.04189	0.0469286	0.918838	-4.15999
	ENSG00000162290	NA	NA	-0.229094	5.61136	-2.04181	0.0469373	0.918838	-3.96667
	ENSG00000128185	DGCR6L	85359	0.236046	5.40812	2.04045	0.0470777	0.918838	-3.97213
	ENSG00000261740	BOLA2-SMG1P6	107282092	0.289997	4.73102	2.04035	0.0470882	0.918838	-4.01723
	ENSG00000166747	AP1G1	164	-0.211945	6.82883	-2.03829	0.0473017	0.918838	-3.94345
	ENSG00000138674	SEC31A	22872	-0.159279	7.57577	-2.03819	0.0473119	0.918838	-3.9485
	ENSG00000012660	ELOVL5	60481	-0.224578	6.73827	-2.03743	0.0473911	0.918838	-3.9442
	ENSG00000101363	MANBAL	63905	0.20656	5.75933	2.03696	0.0474405	0.918838	-3.95894
	ENSG00000185608	MRPL40	64976	0.281297	4.85872	2.0368	0.0474567	0.918838	-4.01467
	ENSG00000135469	COQ10A	93058	0.225458	4.71568	2.03568	0.0475736	0.918838	-4.0348
	ENSG00000169504	CLIC4	25932	-0.306581	7.28002	-2.03391	0.047759	0.918838	-3.94925
	ENSG00000180694	TMEM64	169200	-0.383585	4.7583	-2.03289	0.0478663	0.918838	-4.01126
	ENSG00000100804	PSMB5	5693	0.22287	7.30045	2.03253	0.0479045	0.918838	-3.95197
	ENSG00000213088	ACKR1	2532	0.406883	2.87463	2.03239	0.0479192	0.918838	-4.24884
	ENSG00000179091	CYC1	1537	0.214695	6.58285	2.03177	0.0479846	0.918838	-3.94841
	ENSG00000132581	SDF2	6388	0.229763	5.94646	2.03147	0.0480165	0.918838	-3.96012
	ENSG00000159733	ZFYVE28	57732	0.514441	1.79658	2.0292	0.0482561	0.918838	-4.34171
	ENSG00000128829	EIF2AK4	440275	-0.170671	6.14717	-2.02906	0.0482705	0.918838	-3.96175
	ENSG00000125249	RAP2A	5911	-0.336188	5.36101	-2.02895	0.0482822	0.918838	-3.99853
	ENSG00000167996	FTH1	2495	0.202062	9.99389	2.02771	0.0484141	0.918838	-4.00285
	ENSG00000151893	CACUL1	143384	-0.276639	5.1445	-2.0274	0.0484462	0.918838	-4.0022
	ENSG00000107581	EIF3A	8661	-0.27646	6.99227	-2.02602	0.0485931	0.918838	-3.95523
	ENSG00000131374	TBC1D5	9779	-0.229695	6.08103	-2.02426	0.0487807	0.918838	-3.96755
	ENSG00000134108	ARL8B	55207	-0.227993	5.83876	-2.02388	0.0488219	0.918838	-3.97394
	ENSG00000066084	DIP2B	57609	-0.246118	6.65458	-2.02388	0.0488221	0.918838	-3.95779
	ENSG00000156735	BAG4	9530	-0.373621	3.62335	-2.02326	0.0488883	0.918838	-4.16519
	ENSG00000171453	POLR1C	9533	0.224771	4.65034	2.02207	0.0490158	0.918838	-4.03799
	ENSG00000196177	ACADSB	36	-0.250372	3.84899	-2.02126	0.0491023	0.918838	-4.15229
	ENSG00000166136	NDUFB8	4714	0.292556	6.85385	2.02123	0.0491057	0.918838	-3.95799
	ENSG00000054118	THRAP3	9967	-0.173885	7.49893	-2.02059	0.0491747	0.918838	-3.96262
	ENSG00000074842	MYDGF	56005	0.21695	5.41711	2.01994	0.0492448	0.918838	-3.98607
	ENSG00000185825	BCAP31	10134	0.196742	6.83672	2.0195	0.0492918	0.918838	-3.96019
	ENSG00000150093	ITGB1	3688	-0.274018	7.7667	-2.01756	0.0495008	0.918838	-3.97032
	ENSG00000138032	PPM1B	5495	-0.20282	5.72929	-2.01677	0.0495867	0.918838	-3.9922
	ENSG00000079387	SENP1	29843	-0.235871	4.89848	-2.01671	0.0495936	0.918838	-4.03893
	ENSG00000167604	NFKBID	84807	0.402053	1.49312	2.01617	0.0496518	0.918838	-4.35832
	ENSG00000168913	ENHO	375704	0.305283	5.03665	2.01597	0.0496737	0.918838	-4.01969
	ENSG00000085719	CPNE3	8895	-0.269963	5.95619	-2.01543	0.0497322	0.918838	-3.98377
	ENSG00000083642	PDS5B	23047	-0.315271	5.20285	-2.01529	0.0497479	0.918838	-4.02542
	ENSG00000106261	ZKSCAN1	7586	-0.282906	7.36579	-2.01509	0.0497693	0.918838	-3.96716
	ENSG00000123728	RAP2C	57826	-0.289877	4.3674	-2.01496	0.0497837	0.918838	-4.08468
	ENSG00000224877	NDUFAF8	284184	0.300827	4.07349	2.0132	0.0499749	0.918838	-4.09111
