## Supplementary Tables for "Network-based integrative analysis of lithium response in bipolar disorder using transcriptomic and GWAS data": Suppl_Table8_DE_45_genes_results_Dec2021.xlsx

### Sheet: DE genes (total n=45)
Supplementary Table 8: Summary of 45 significantly differentially expressed genes
• The RNA-seq genes passing the serial filtering threshold of CPM >1, P-value <0.05, log2FC ≥|1|, and B-H q-value ≤0.20 are considered to be significant and called as 'DE genes' (total n=45). Additional Venn diagrams and heatmaps of total 45 significantly DE genes are shown in Figures 1c and d, respectively.
• As a result of the 'within-group' analysis, no significantly DE genes were identified.
• As a result of the 'across-group' analysis, (i) significantly DE genes under the untreated (Li-) condition (LR vs NR, n=37; LR vs CT, n=2; NR vs CT, n=4) are listed in Supplementary Table 8a and (ii) those under the Li-treated (Li+) condition (LR vs NR, n=28; NR vs CT, n=4) are listed in Supplementary Table 8b.
• The list of DE genes is ranked by nominal P-values from the smallest (most significance) to the highest (least significance).
• A set of the DE genes (listed in Supplementary Tables 8a, b) that overlap between the same comparing group, but under different treatments (i.e., 22 genes in LR vs NR, and 4 genes in NR vs CT; Figure 1c) are highlighted in 'Ensembl Gene ID' and 'Gene Symbol' columns in the same color.
• Note that the full list of RNA-seq genes with nominal significance (P-value <0.05) can be seen in Supplementary Table 4 for the within-group analysis and Supplementary Tables 5 and 6 for the across-group analysis. See details of group comparisons in Supplemental Methods.
• The human hg19 genome assembly was used for gene annotation.
• B-H, Benjamini and Hochberg; CPM, counts-per-million; CT, Controls; DE, differentially expressed; FC, fold-change; LR, BD Li responders; NA, not available; NR, BD Li non-responders; RNA-seq, RNA-sequencing.
8a. List of significantly DE genes in the 'across-group' analysis under the untreated (Li-) condition												8b. List of significantly DE genes in the 'across-group' analysis under the Li-treated (Li+) condition
Ensembl Gene ID	Gene Symbol	Gene ID	Gene Full Name	Chr Location	log2FC	Regulation up▲/ down▼	P-value	B-H q-value	𝛃			Ensembl Gene ID	Gene Symbol	Gene ID	Gene Full Name	Chr Location	log2FC	Regulation up▲/ down▼	P-value	B-H q-value	𝛃
Li-.LR vs Li-.NR (n=37)												Li+.LR vs Li+.NR (n=28)
ENSG00000134330	IAH1*	285148	Isoamyl acetate hydrolyzing esterase 1 (putative)	2p25.1	-3.23596	-3.23596	6.81146e-07	0.00663901	3.41378			ENSG00000152977	ZIC1	7545	Zic family member 1	3q24	2.4323	2.4323	2.08554e-06	0.0285531	4.7683
ENSG00000152977	ZIC1	7545	Zic family member 1	3q24	2.52463	2.52463	9.69836e-07	0.00663901	5.48195			ENSG00000134330	IAH1	285148	Isoamyl acetate hydrolyzing esterase 1 (putative)	2p25.1	-2.78045	-2.78045	1.05592e-05	0.0722833	1.58921
ENSG00000090539	CHRD	8646	Chordin	3q27.1	-1.50094	-1.50094	1.55736e-05	0.0710726	2.88788			ENSG00000117394	SLC2A1	6513	Solute carrier family 2 member 1	1p34.2	1.69105	1.69105	4.5373e-05	0.108757	1.98063
ENSG00000124772	CPNE5	57699	Copine 5	6p21.2	-1.96754	-1.96754	2.48026e-05	0.0791819	2.25396			ENSG00000155090	KLF10	7071	Kruppel like factor 10	8q22.3	-1.49791	-1.49791	5.03638e-05	0.108757	1.87175
ENSG00000164683	HEY1*	23462	Hes related family bHLH transcription factor with YRPW motif 1	8q21.13	-2.03875	-2.03875	2.89661e-05	0.0791819	2.2746			ENSG00000124772	CPNE5	57699	Copine 5	6p21.2	-1.87693	-1.87693	5.67894e-05	0.108757	1.52815
ENSG00000084636	COL16A1	1307	Collagen type XVI alpha 1 chain	1p35.2	-3.6339	-3.6339	4.00603e-05	0.0791819	1.81982			ENSG00000084636	COL16A1	1307	Collagen type XVI alpha 1 chain	1p35.2	-3.82687	-3.82687	6.65847e-05	0.108757	1.25524
ENSG00000128591	FLNC	2318	Filamin C	7q32.1	-2.53712	-2.53712	4.04845e-05	0.0791819	2.08292			ENSG00000128591	FLNC	2318	Filamin C	7q32.1	-2.46916	-2.46916	7.31496e-05	0.108757	1.54532
ENSG00000155090	KLF10	7071	Kruppel like factor 10	8q22.3	-1.48998	-1.48998	5.74579e-05	0.0883177	1.75924			ENSG00000146674	IGFBP3	3486	Insulin like growth factor binding protein 3	7p12.3	-2.86191	-2.86191	8.78919e-05	0.108757	1.34954
ENSG00000146674	IGFBP3	3486	Insulin like growth factor binding protein 3	7p12.3	-2.84246	-2.84246	5.80571e-05	0.0883177	1.73623			ENSG00000204347	BTBD17	388419	BTB domain containing 17	17q25.1	1.49575	1.49575	0.000103266	0.108757	1.22578
ENSG00000184489	PTP4A3	11156	Protein tyrosine phosphatase 4A3	8q24.3	-1.02233	-1.02233	6.87331e-05	0.0941025	1.55986			ENSG00000198467	TPM2	7169	Tropomyosin 2	9p13.3	-3.50842	-3.50842	0.000121863	0.108757	1.05388
ENSG00000096696	DSP	1832	Desmoplakin	6p24.3	-4.23402	-4.23402	8.18153e-05	0.0946905	0.322589			ENSG00000090539	CHRD	8646	Chordin	3q27.1	-1.3263	-1.3263	0.000123896	0.108757	1.04672
ENSG00000198467	TPM2	7169	Tropomyosin 2	9p13.3	-3.48888	-3.48888	8.57362e-05	0.0946905	1.38175			ENSG00000136944	LMX1B†	4010	LIM homeobox transcription factor 1 beta	9q33.3	2.4167	2.4167	0.000124984	0.108757	1.06062
ENSG00000117394	SLC2A1	6513	Solute carrier family 2 member 1	1p34.2	1.61752	1.61752	8.99113e-05	0.0946905	1.35963			ENSG00000184304	PRKD1	5587	Protein kinase D1	14q12	-1.36469	-1.36469	0.00012638	0.108757	0.732971
ENSG00000131849	ZNF132	7691	Zinc finger protein 132	19q13.43	1.35815	1.35815	0.00011687	0.106672	0.871281			ENSG00000164683	HEY1	23462	Hes related family bHLH transcription factor with YRPW motif 1	8q21.13	-1.85663	-1.85663	0.000127099	0.108757	0.981407
ENSG00000136944	LMX1B*	4010	LIM homeobox transcription factor 1 beta	9q33.3	2.35605	2.35605	0.000134171	0.110571	1.00096			ENSG00000107623	NA	NA	NA	10q11.22	2.28153	2.28153	0.000182813	0.131168	0.373323
ENSG00000204291	COL15A1	1306	Collagen type XV alpha 1 chain	9q22.33	-3.15279	-3.15279	0.000137295	0.110571	0.689716			ENSG00000101825	MXRA5	25878	Matrix remodeling associated 5	Xp22.33	-1.89442	-1.89442	0.000188661	0.131168	0.642507
ENSG00000158859	ADAMTS4	9507	ADAM metallopeptidase with thrombospondin type 1 motif 4	1q23.3	-1.42512	-1.42512	0.000156315	0.118895	0.789911			ENSG00000131849	ZNF132	7691	Zinc finger protein 132	19q13.43	1.35687	1.35687	0.000191612	0.131168	0.402469
ENSG00000184304	PRKD1	5587	Protein kinase D1	14q12	-1.2766	-1.2766	0.000175225	0.119377	0.556991			ENSG00000156253	RWDD2B	10069	RWD domain containing 2B	21q21.3	2.53797	2.53797	0.000210108	0.13698	0.441471
ENSG00000144115	THNSL2*	55258	Threonine synthase like 2	2p11.2	-2.17129	-2.17129	0.000193502	0.119377	0.392845			ENSG00000096696	DSP	1832	Desmoplakin	6p24.3	-3.95935	-3.95935	0.000234984	0.140174	-0.453749
ENSG00000128709	HOXD9	3235	Homeobox D9	2q31.1	-4.09046	-4.09046	0.000196886	0.119377	0.0783576			ENSG00000197971	MBP	4155	Myelin basic protein	18q23	-2.46903	-2.46903	0.000235483	0.140174	0.141091
ENSG00000138795	LEF1	51176	Lymphoid enhancer binding factor 1	4q25	2.23601	2.23601	0.000197671	0.119377	0.607451			ENSG00000154856	APCDD1	147495	APC down-regulated 1	18p11.22	1.51576	1.51576	0.000268079	0.151966	0.372925
ENSG00000184674	NA	NA	NA	22q11.23	3.52977	3.52977	0.000207839	0.119377	0.288636			ENSG00000076554	TPD52	7163	Tumor protein D52	8q21.13	-1.39403	-1.39403	0.000282235	0.151966	0.329783
ENSG00000163359	COL6A3	1293	Collagen type VI alpha 3 chain	2q37.3	-3.80714	-3.80714	0.000209266	0.119377	0.60379			ENSG00000197461	PDGFA	5154	Platelet derived growth factor subunit A	7p22.3	-2.67535	-2.67535	0.000288592	0.151966	-0.106108
ENSG00000162745	OLFML2B	25903	Olfactomedin like 2B	1q23.3	-2.15494	-2.15494	0.000218616	0.119723	0.564675			ENSG00000185668	POU3F1	5453	POU class 3 homeobox 1	1p34.3	1.66352	1.66352	0.000348382	0.160687	0.13964
ENSG00000101825	MXRA5	25878	Matrix remodeling associated 5	Xp22.33	-1.76312	-1.76312	0.000232301	0.122324	0.494537			ENSG00000183196	CHST6	4166	Carbohydrate sulfotransferase 6	16q23.1	-1.97806	-1.97806	0.000349845	0.160687	-0.148743
ENSG00000184058	TBX1	6899	T-box transcription factor 1	22q11.21	-3.33403	-3.33403	0.000274128	0.138565	0.0705012			ENSG00000138795	LEF1	51176	Lymphoid enhancer binding factor 1	4q25	2.10884	2.10884	0.000368608	0.162794	0.0691893
ENSG00000164741	DLC1	10395	DLC1 Rho GTPase activating protein	8p22	-2.6865	-2.6865	0.000283384	0.138565	0.227158			ENSG00000162745	OLFML2B	25903	Olfactomedin like 2B	1q23.3	-2.11431	-2.11431	0.000395898	0.169382	0.0390595
ENSG00000169242	EFNA1	1942	Ephrin A1	1q22	-1.11648	-1.11648	0.000323014	0.152496	0.111747			ENSG00000075213	SEMA3A	10371	Semaphorin 3A	7q21.11	-1.75415	-1.75415	0.000450867	0.181554	-0.101424
ENSG00000163702	IL17RC	84818	Interleukin 17 receptor C	3p25.3|3p25.3-p24.1	-1.08118	-1.08118	0.000360335	0.164445	0.0682397			Li+.NR vs Li+.CT (n=2)
ENSG00000182492	BGN	633	Biglycan	Xq28	-3.33537	-3.33537	0.000373652	0.165022	0.0190174			ENSG00000144115	THNSL2	55258	Threonine synthase like 2	2p11.2	4.87535	4.87535	4.40453e-08	0.000603024	1.73249
ENSG00000185668	POU3F1	5453	POU class 3 homeobox 1	1p34.3	1.63575	1.63575	0.00040449	0.169259	0.0162505			ENSG00000136944	LMX1B†	4010	LIM homeobox transcription factor 1 beta	9q33.3	-2.89455	-2.89455	7.0188e-06	0.0480472	3.00235
ENSG00000107623	NA	NA	NA	10q11.22	2.09606	2.09606	0.000407971	0.169259	-0.189465			ENSG00000185551	NR2F2	7026	Nuclear receptor subfamily 2 group F member 2	15q26.2	1.0754	1.0754	1.07067e-05	0.048862	2.89497
ENSG00000138316	ADAMTS14	140766	ADAM metallopeptidase with thrombospondin type 1 motif 14	10q22.1	-3.22048	-3.22048	0.000471247	0.180478	-0.476563			ENSG00000119938	PPP1R3C	5507	Protein phosphatase 1 regulatory subunit 3C	10q23.32	2.26422	2.26422	5.13931e-05	0.175906	-0.202034
ENSG00000197971	MBP	4155	Myelin basic protein	18q23	-2.23696	-2.23696	0.000481749	0.180478	-0.328
ENSG00000156253	RWDD2B	10069	RWD domain containing 2B	21q21.3	2.30674	2.30674	0.000487146	0.180478	-0.208007			†DE genes (n=2) were found to be significantly differentially expressed in more than one group under the same Li-treated (Li+) condition.
ENSG00000204060	FOXO6	100132074	Forkhead box O6	1p34.2	-1.44015	-1.44015	0.000546569	0.196923	-0.311055
ENSG00000157227	MMP14	4323	Matrix metallopeptidase 14	14q11.2	-2.30229	-2.30229	0.000562932	0.197618	-0.27534
Li-.LR vs Li-.CT (n=2)
ENSG00000134330	IAH1*	285148	Isoamyl acetate hydrolyzing esterase 1 (putative)	2p25.1	-2.7012	-2.7012	1.71606e-05	0.163686	-3.59606
ENSG00000164683	HEY1*	23462	Hes related family bHLH transcription factor with YRPW motif 1	8q21.13	-2.00448	-2.00448	2.39114e-05	0.163686	-1.7453
Li-.NR vs Li-.CT (n=4)
ENSG00000144115	THNSL2*	55258	Threonine synthase like 2	2p11.2	5.11208	5.11208	1.50062e-08	0.00020545	3.39866
ENSG00000136944	LMX1B*	4010	LIM homeobox transcription factor 1 beta	9q33.3	-2.81596	-2.81596	8.25972e-06	0.0530229	3.21321
ENSG00000185551	NR2F2	7026	Nuclear receptor subfamily 2 group F member 2	15q26.2	1.0716	1.0716	1.16185e-05	0.0530229	3.04657
ENSG00000119938	PPP1R3C	5507	Protein phosphatase 1 regulatory subunit 3C	10q23.32	2.45055	2.45055	1.57835e-05	0.0540229	1.06621
*DE genes (n=4) were found to be significantly differentially expressed in more than one group under the same untreated (Li-) condition.
