## Supplementary Tables for "Network-based integrative analysis of lithium response in bipolar disorder using transcriptomic and GWAS data": Suppl_Table11_Hypergeometric_test_results_VEGAS_GWAB_Dec2021.xlsx

### Sheet: hypergeometric_tests
Supplementary Table 11: Result of hypergeometric tests of the top 500- and top 2000-proximal gene networks
• Hypergeometric tests were performed in the top 500- and top 2000-proximal network genes and the top 5% prioritized genes identified by GWAB (Supplementary Table 11a) and VEGAS (Supplementary Table 11b) methods. See the hypergeometric P-values plotted against the number of prioritized genes identified by GWAB and VEGAS in Figure 2a.
• Gene types and gene counts in the top 500- and top 2000-proximal gene network were annotated into DE, DE/GWAB, GWAB, and VEGAS genes. The 41 protein-coding DE genes were used as seed genes. See the list of 41 DE genes in Figures 1c, d, and Supplementary Table 8.
• Hypergeometric P-values determine significance in overlap in genes between proximal network genes and the top 5% prioritized genes identified by either GWAB or VEGAS methods.
• A set of genes showing significance in overlap (hypergeometric P-values ≤0.05) are highlighted in 'yellow' cells for each test.
• The top 5% prioritized genes identified by GWAB and VEGAS methods are listed in Supplementary Table 9.
• The distribution of gene types in the top 500- and top 2000-proximal gene networks are shown in Figure 2b. The networks of the top 500 and top 2000 proximal network genes, including the gene list are presented in Figures 2c, d, and Supplementary Table 10, respectively.
• DE, differentially expressed; GWAB, genome-wide association boosting; VEGAS, a versatile gene-based association study.
11a. Top 5% prioritized GWAB data								11b. Top 5% prioritized VEGAS data
Hypergeometric Test of Top 5% Prioritized GWAB Data								Hypergeometric Test of Top 5% Prioritized VEGAS Data
Gene Types	Top 500 Proximal Network Genes			Top 2000 Proximal Network Genes				Gene Types	Top 500 Proximal Network Genes			Top 2000 Proximal Network Genes
	n	P	-log P	n	P	-log P			n	P	-log P	n	P	-log P
DE	30	1.28e-09	8.89279	30	4.1e-18	17.3872		DE	32	0.006	2.22185	32	0.007	2.1549
DE/GWAB	4			4				DE/VEGAS	2			2
GWAB	69			237				VEGAS	34			116
Network	397			1729				Network	432			1850
