## Supplementary Tables for "Network-based integrative analysis of lithium response in bipolar disorder using transcriptomic and GWAS data": Suppl_Table12_cluster0_82 terms_Dec2021.xlsx

### Sheet: cluster0 (82 terms)
Supplementary Table 12: List of 82 functional terms significantly enriched in cluster 0
• The result of functinal enrichment analysis identified a total of 82 functional terms that were significantly enriched (B-H q-value ≤0.05) in 239 genes in cluster 0.
• The list of enriched terms is ranked by B-H q-value from the smallest (most significance) to the highest (least significance).
• Functional terms included multiple resources: the Gene Ontology (GO) terms [biological process (BP), cellular component (CC), molecular function (MF)], Human Pheonotype (HP/hp) ontology, Kyoto Encyclopedia of Genes and Genomes (KEGG/keg), and REACTOME (REAC/rea), described in 'Term ID', 'Term Name', and 'Domain' columns.
• Overlapping genes refer to a set of genes in each enriched term that were existing among 239 genes in cluster 0 and were categorized into DE, DE/GWAB, GWAB, and network genes. See distribution of genes and term categories in Figure 3 and Supplementary Figure 6a.
• B-H, Benjamini and Hochberg; DE, differentially expressed; GWAB, genome-wide association boosting.
#	Term ID	Term Name	Domain	B-H q-value	Overlapping Genes, N	DE Genes, n	DE/GWAB Genes, n	GWAB Genes, n	Network Genes, n	DE Genes	DE/GWAB Genes	GWAB Genes	Network Genes
1	GO:0031012	Extracellular matrix	CC	1.01e-08	77	5	0	9	63	BGN,COL15A1,COL16A1,COL6A3,OLFML2B		CDH2,CLU,DCN,DST,ELN,FBLN1,FBN1,FN1,NID1	ADAMTS1,ADAMTS5,AEBP1,BMP1,COL14A1,COL18A1,COL1A1,COL1A2,COL3A1,COL4A1, COL4A2,COL5A1,COL5A2,COL6A1,COL6A2,COL7A1,COL8A2,CTGF,CYR61,DPT,ECM2, EFEMP1,EFEMP2,FLNA,FMOD,HSPG2,HTRA1,IGFBP7,LAMA2,LAMA4,LAMB1,LAMB2, LAMC1,LMLOX,LOXL1,LOXL2,LTBP1,LTBP2,LUM,MATN2,MFAP4,MGP,MMP2,NID2,POSTN, PRELP,PTN,PXDN,RARRES2,SERPINE1,SERPINE2,SFRP1,SPARC,SPON1,TGFB1I1,TGFB2, TGFB3,THBS1,TIMP1,TIMP3,TNC,VEGFA
2	GO:0030198	Extracellular matrix organization	BP	3.25e-07	66	5	0	9	52	BGN,COL16A1,COL6A3,OLFML2B,PDGFA		DCN,DDR2,ELN,FBLN1,FBN1,FN1,LRP1,NID1,SMAD3	ADAM12,ADAMTS5,BMP1,CD44,COL14A1,COL18A1,COL1A1,COL1A2,COL3A1,COL4A1, COL4A2,COL5A1,COL5A2,COL6A1,COL6A2,COL7A1,COL8A2,CTGF,CYR61,DPT,ECM2, EFEMP2,FAP,FMOD,GPM6B,HSPG2,HTRA1,ITGA7,ITGB5,LAMA2,LAMA4,LAMB1,LAMB2, LAMC1,LOX,LOXL1,LOXL2,LUM,MFAP4,MMP2,MYH11,NID2,POSTN,PXDN,SERPINE1, SERPINH1,SPARC,SULF1,TGFB2,THBS1,TIMP1,TNC
3	GO:0043062	Extracellular structure organization	BP	3.25e-07	67	5	0	9	53	BGN,COL16A1,COL6A3,OLFML2B,PDGFA		DCN,DDR2,ELN,FBLN1,FBN1,FN1,LRP1,NID1,SMAD3	ADAM12,ADAMTS5,AGTR1,BMP1,CD44,COL14A1,COL18A1,COL1A1,COL1A2,COL3A1, COL4A1,COL4A2,COL5A1,COL5A2,COL6A1,COL6A2,COL7A1,COL8A2,CTGF,CYR61,DPT, ECM2,EFEMP2,FAP,FMOD,GPM6B,HSPG2,HTRA1,ITGA7,ITGB5,LAMA2,LAMA4,LAMB1, LAMB2,LAMC1,LOX,LOXL1,LOXL2,LUM,MFAP4,MMP2,MYH11,NID2,POSTN,PXDN, SERPINE1,SERPINH1,SPARC,SULF1,TGFB2,THBS1,TIMP1,TNC
4	REAC:R-HSA-1474244	Extracellular matrix organization	rea	3.53e-06	63	5	0	8	50	BGN,COL15A1,COL16A1,COL6A3,PDGFA		DCN,DDR2,DST,ELN,FBLN1,FBN1,FN1,NID1	ADAM12,ADAMTS1,ADAMTS5,BMP1,CD44,COL14A1,COL18A1,COL1A1,COL1A2,COL3A1, COL4A1,COL4A2,COL5A1,COL5A2,COL6A1,COL6A2,COL7A1,COL8A2,EFEMP1,EFEMP2, FMOD,HSPG2,HTRA1,ITGA7,ITGB5,LAMA2,LAMA4,LAMB1,LAMB2,LAMC1,LOX,LOXL1, LOXL2,LTBP1,LTBP2,LUM,MFAP4,MMP2,NID2,P4HA2,PLOD2,PXDN,SERPINE1,SERPINH1, SPARC,TGFB2,TGFB3,THBS1,TIMP1,TNC
5	GO:0005615	Extracellular space	CC	3.64e-06	125	7	0	15	103	BGN,COL15A1,COL6A3,IGFBP3,MXRA5,OLFML2B,PDGFA		ALDH7A1,CDH2,CLU,DCN,DDR2,DST,FBLN1,FBN1,FN1,NID1,NRP1,PDGFRB,SELENBP1, SIRPA,SLIT2	ADAM12,ADAMTS5,AEBP1,ANGPTL2,AQP1,ARPC1B,AXL,BMP1,C1R,C1S,CD44,CDH11, COL14A1,COL18A1,COL1A1,COL1A2,COL3A1,COL4A1,COL4A2,COL5A1,COL5A2,COL6A1, COL6A2,COL7A1,CTGF,CXCL12,CYR61,DKK3,DPT,ECM2,EFEMP1,EFEMP2,EHD2,FAP, FLNA,FMOD,FRZB,FZD4,HGF,HSPG2,HTRA1,IGF1,IGF2,IGFBP4,IGFBP5,IGFBP6,IGFBP7, ITGB5,KCNMA1,LAMA2,LAMA4,LAMB1,LAMB2,LAMC1,LOX,LOXL1,LOXL2,LRRC17,LTBP1, LTBP2,LUM,MAP4,MATN2,MCAM,MFAP4,MGP,MM…
6	GO:0044421	Extracellular region part	CC	5.42e-06	131	8	0	16	107	BGN,COL15A1,COL16A1,COL6A3,IGFBP3,MXRA5,OLFML2B, PDGFA		ALDH7A1,CDH2,CLU,DCN,DDR2,DST,ELN,FBLN1,FBN1,FN1,NID1,NRP1,PDGFRB, SELENBP1,SIRPA,SLIT2	ADAM12,ADAMTS1,ADAMTS5,AEBP1,ANGPTL2,AQP1,ARPC1B,AXL,BMP1,C1R,C1S,CD44, CDH11,COL14A1,COL18A1,COL1A1,COL1A2,COL3A1,COL4A1,COL4A2,COL5A1,COL5A2, COL6A1,COL6A2,COL7A1,COL8A2,CTGF,CXCL12,CYR61,DKK3,DPT,ECM2,EFEMP1, EFEMP2,EHD2,FAP,FLNA,FMOD,FRZB,FZD4,HGF,HSPG2,HTRA1,IGF1,IGF2,IGFBP4, IGFBP5,IGFBP6,IGFBP7,ITGB5,KCNMA1,LAMA2,LAMA4,LAMB1,LAMB2,LAMC1,LMLOX, LOXL1,LOXL2,LRRC17,LTBP1,LTBP2,LUM,MAP4,MATN2,…
7	GO:0005788	Endoplasmic reticulum lumen	CC	7.69e-06	38	5	0	3	30	COL15A1,COL16A1,COL6A3,IGFBP3,PDGFA		CDH2,FBN1,FN1	ADAMTS5,COL14A1,COL18A1,COL1A1,COL1A2,COL3A1,COL4A1,COL4A2,COL5A1, COL5A2,COL6A1,COL6A2,COL7A1,COL8A2,CYR61,IGFBP4,IGFBP5,IGFBP7,LAMB1,LAMB2, LAMC1,LTBP1,MXRA8,P4HA2,PDGFC,SERPINH1, SPON1,THBS1,TIMP1,TNC
8	GO:0062023	Collagen-containing extracellular matrix	CC	2.64e-05	36	1	0	5	30	COL15A1		DST,FBLN1,FBN1,FN1,NID1	ADAMTS1,COL14A1,COL18A1,COL1A1,COL1A2,COL3A1,COL4A1,COL4A2,COL5A1, COL5A2,COL7A1,COL8A2,ECM2,EFEMP2,HSPG2,LAMA2,LAMA4,LAMB1,LAMB2,LAMC1, LOXL1,LOXL2,LUM,MATN2,NID2,PTN,SPARC,TIMP1,TIMP3,TNC
9	GO:0005576	Extracellular region	CC	0.000276	138	8	0	16	114	BGN,COL15A1,COL16A1,COL6A3,IGFBP3,MXRA5,OLFML2B, PDGFA		ALDH7A1,CDH2,CLU,DCN,DDR2,DST,ELN,FBLN1,FBN1,FN1,NID1,NRP1,PDGFRB, SELENBP1,SIRPA,SLIT2	ADAM12,ADAMTS1,ADAMTS5,AEBP1,ANGPTL2,AQP1,ARPC1B,AXL,BMP1,C1R,C1S,CD44, CDH11,COL14A1,COL18A1,COL1A1,COL1A2,COL3A1,COL4A1,COL4A2,COL5A1,COL5A2, COL6A1,COL6A2,COL7A1,COL8A2,CTGF,CXCL12,CYR61,DKK3,DPT,ECM2,EFEMP1, EFEMP2,EHD2,FAP,FGFR1,FLNA,FMOD,FRZB,FST,FZD4,HEG1,HGF,HSPG2,HTRA1,IGF1, IGF2,IGFBP4,IGFBP5,IGFBP6,IGFBP7,IL1R1,ITGB5,JAG1,KCNMA1,LAMA2,LAMA4,LAMB1, LAMB2,LAMC1,LMLOX,LOXL1,LOXL2,LRRC17,L…
10	GO:0005604	Basement membrane	CC	0.000551	29	1	0	5	23	COL15A1		DST,FBLN1,FBN1,FN1,NID1	ADAMTS1,COL18A1,COL4A1,COL4A2,COL5A1,COL7A1,COL8A2,EFEMP2,HSPG2,LAMA2, LAMA4,LAMB1,LAMB2,LAMC1,LOXL1,LOXL2,MATN2,NID2,PTN,SPARC,TIMP1,TIMP3,TNC
11	GO:1903561	Extracellular vesicle	CC	0.000551	82	5	0	13	64	BGN,COL15A1,COL6A3,IGFBP3,MXRA5		ALDH7A1,CDH2,CLU,DDR2,DST,FBLN1,FBN1,FN1,NID1,PDGFRB,SELENBP1,SIRPA,SLIT2	AEBP1,ANGPTL2,AQP1,ARPC1B,AXL,C1R,C1S,CD44,CDH11,COL14A1,COL18A1,COL1A2, COL4A2,COL5A1,COL6A1,COL6A2,CXCL12,DPT,EFEMP1,EFEMP2,EHD2,FLNA,FZD4, HSPG2,HTRA1,IGF2,IGFBP6,IGFBP7,ITGB5,KCNMA1,LAMA2,LAMA4,LAMB1,LAMB2,LAMC1, LTBP2,LUM,MAP4,MFAP4,MGP,MXRA8,MYH10,MYH11,MYO1B,NDRG1,NID2, PDGFC,PLAT,PLAU,PLOD2,PRELP,PXDN,RARRES2,RND3,SEMA5A,SERPINE1,SERPINE2, SERPINH1,SFRP1,STK24,THBS1,THY1,TIMP1,TIMP3
12	GO:0070062	Extracellular exosome	CC	0.000551	81	5	0	13	63	BGN,COL15A1,COL6A3,IGFBP3,MXRA5		ALDH7A1,CDH2,CLU,DDR2,DST,FBLN1,FBN1,FN1,NID1,PDGFRB,SELENBP1,SIRPA,SLIT2	AEBP1,ANGPTL2,AQP1,ARPC1B,AXL,C1R,C1S,CD44,CDH11,COL14A1,COL18A1,COL1A2, COL4A2,COL5A1,COL6A1,COL6A2,CXCL12,DPT,EFEMP1,EFEMP2,EHD2,FLNA,FZD4, HSPG2,HTRA1,IGF2,IGFBP6,IGFBP7,ITGB5,KCNMA1,LAMA2,LAMA4,LAMB1,LAMB2,LAMC1, LTBP2,LUM,MAP4,MFAP4,MGP,MXRA8,MYH10,MYH11,MYO1B,NDRG1,NID2,PDGFC,PLAT, PLAU,PLOD2,PRELP,PXDN,RARRES2,RND3,SEMA5A,SERPINE1,SERPINH1,SFRP1,STK24, THBS1,THY1,TIMP1,TIMP3
13	GO:0043230	Extracellular organelle	CC	0.000551	82	5	0	13	64	BGN,COL15A1,COL6A3,IGFBP3,MXRA5		ALDH7A1,CDH2,CLU,DDR2,DST,FBLN1,FBN1,FN1,NID1,PDGFRB,SELENBP1,SIRPA,SLIT2	AEBP1,ANGPTL2,AQP1,ARPC1B,AXL,C1R,C1S,CD44,CDH11,COL14A1,COL18A1,COL1A2, COL4A2,COL5A1,COL6A1,COL6A2,CXCL12,DPT,EFEMP1,EFEMP2,EHD2,FLNA,FZD4, HSPG2,HTRA1,IGF2,IGFBP6,IGFBP7,ITGB5,KCNMA1,LAMA2,LAMA4,LAMB1,LAMB2,LAMC1, LTBP2,LUM,MAP4,MFAP4,MGP,MXRA8,MYH10,MYH11,MYO1B,NDRG1,NID2,PDGFC,PLAT, PLAU,PLOD2,PRELP,PXDN,RARRES2,RND3,SEMA5A,SERPINE1,SERPINE2,SERPINH1, SFRP1,STK24,THBS1,THY1,TIMP1,TIMP3
14	HP:0002650	Scoliosis	hp	0.00225	43	2	1	7	33	COL6A3,TPM2	PRKD1	DDR2,ELN,FBN1,FN1,OBSL1,PDGFRB,SMAD3	BMP1,C1R,C1S,CAVIN1,CDH11,CHST3,COL1A1,COL1A2,COL3A1,COL5A1,COL5A2, COL6A1,COL6A2,EXT1,FGFR1,FLNA,HSPG2,IGF2,ITGA7,LAMA2,LMLOX,MMP2,MYH11, PAPSS2,PLOD2,SEMA5A,SERPINH1,SFRP4,SLC16A2,SPARC,TGFB2,TGFB3
15	KEGG:05165	Human papillomavirus infection	keg	0.00316	27	2	0	2	23	COL6A3,HEY1		FN1,PDGFRB	AKT3,CCND2,COL1A1,COL1A2,COL4A1,COL4A2,COL6A1,COL6A2,FZD1,FZD4,FZD6,FZD7, ITGA7,ITGB5,JAG1,LAMA2,LAMA4,LAMB1,LAMB2,LAMC1,THBS1,TNC,VEGFA
16	REAC:R-HSA-8957275	Post-translational protein phosphorylation	rea	0.00366	15	1	0	3	11	IGFBP3		CDH2,FBN1,FN1	CYR61,IGFBP4,IGFBP5,IGFBP7,LAMB1,LAMB2,LAMC1,LTBP1,MXRA8,TIMP1,TNC
17	KEGG:04510	Focal adhesion	keg	0.00461	31	2	1	5	23	COL6A3,PDGFA	FLNC	CAV1,FN1,PARVA,PDGFRA,PDGFRB	AKT3,CAV2,CCND2,COL1A1,COL1A2,COL4A1,COL4A2,COL6A1,COL6A2,FLNA,HGF,IGF1, ITGA7,ITGB5,LAMA2,LAMA4,LAMB1,LAMB2,LAMC1,PDGFC,THBS1,TNC,VEGFA
18	HP:0001763	Pes planus	hp	0.00589	21	1	0	4	16	BGN		ELN,FBN1,FN1,SMAD3	CHST3,COL1A1,COL1A2,COL5A1,COL5A2,FGFR1,FLNA,HSPG2,LMLOX,MMP2,MYH11, SALL1,SLC16A2,TGFB2,TGFB3
19	HP:0010674	Abnormality of the curvature of the vertebral column	hp	0.00589	45	3	1	7	34	BGN,COL6A3,TPM2	PRKD1	DDR2,ELN,FBN1,FN1,OBSL1,PDGFRB,SMAD3	BMP1,C1R,C1S,CAVIN1,CDH11,CHST3,COL1A1,COL1A2,COL3A1,COL5A1,COL5A2, COL6A1,COL6A2,EXT1,FGFR1,FLNA,HSPG2,IGF2,ITGA7,LAMA2,LMLOX,MMP2,MYH11, PAPSS2,PLOD2,SEMA5A,SERPINH1,SFRP4,SLC16A2, SPARC,TGFB2,TGFB3,TRIO
20	HP:0000925	Abnormality of the vertebral column	hp	0.00589	49	3	1	7	38	BGN,COL6A3,TPM2	PRKD1	DDR2,ELN,FBN1,FN1,OBSL1,PDGFRB,SMAD3	BMP1,C1R,C1S,CAVIN1,CDH11,CHST3,COL1A1,COL1A2,COL3A1,COL5A1,COL5A2, COL6A1,COL6A2,EXT1,FGFR1,FLNA,HSPG2,HTRA1,IGF2,ITGA7,JAG1,KCNJ8,LAMA2, LMLOX,MMP2,MYH11,PAPSS2,PLOD2,SALL1,SEMA5A,SERPINH1,SFRP4,SLC16A2,SPARC, TGFB2,TGFB3,TRIO
21	REAC:R-HSA-1474290	Collagen formation	rea	0.00783	25	3	0	1	21	COL15A1,COL16A1,COL6A3		DST	BMP1,COL14A1,COL18A1,COL1A1,COL1A2,COL3A1,COL4A1,COL4A2,COL5A1,COL5A2, COL6A1,COL6A2,COL7A1,COL8A2,LOX,LOXL1,LOXL2,P4HA2,PLOD2,PXDN,SERPINH1
22	REAC:R-HSA-114608	Platelet degranulation	rea	0.00815	16	1	0	2	13	PDGFA		CLU,FN1	FLNA,HGF,IGF1,IGF2,RARRES2,SERPINE1,SPARC,TGFB2,TGFB3,THBS1,TIMP1,TIMP3, VEGFA
23	GO:0097435	Supramolecular fiber organization	BP	0.00885	41	2	0	10	29	DLC1,TPM2		CLU,DDR2,ELN,NRP1,OBSL1,PDGFRA,PDGFRB,SLIT2,SMAD3,TPM1	ARPC1B,COL14A1,COL1A1,COL1A2,COL3A1,COL5A1,COL5A2,CTGF,CXCL12,DBN1,DPT, FLNA,FMOD,ITGB5,LOX,LOXL2,LPAR1,LTBP2,LUM,MFAP4,MYH11,MYO1BV3,SEMA5A, SERPINH1,SFRP1,TGFB2,TGFB3,TNFAIP1
24	REAC:R-HSA-1650814	Collagen biosynthesis and modifying enzymes	rea	0.00958	20	3	0	0	17	COL15A1,COL16A1,COL6A3			BMP1,COL14A1,COL18A1,COL1A1,COL1A2,COL3A1,COL4A1,COL4A2,COL5A1,COL5A2, COL6A1,COL6A2,COL7A1,COL8A2,P4HA2,PLOD2,SERPINH1
25	KEGG:04512	ECM-receptor interaction	keg	0.00968	19	1	0	1	17	COL6A3		FN1	CD44,COL1A1,COL1A2,COL4A1,COL4A2,COL6A1,COL6A2,HSPG2,ITGA7,ITGB5,LAMA2, LAMA4,LAMB1,LAMB2,LAMC1,THBS1,TNC
26	GO:0005924	Cell-substrate adherens junction	CC	0.0106	31	1	1	9	20	DLC1	FLNC	CAV1,CDH2,DDR2,DST,LRP1,NRP1,PARVA,PDGFRB,TNS1	ARPC1B,CAV2,CD44,EFNB2,EPHA2,FAP,FERMT2,FLNA,FZD1,HSPG2,ITGB5,LPP,MCAM, MRC2,PDLIM7,PLAU,RND3,TGFB1I1,THY1,TNC
27	GO:0005925	Focal adhesion	CC	0.0106	31	1	1	9	20	DLC1	FLNC	CAV1,CDH2,DDR2,DST,LRP1,NRP1,PARVA,PDGFRB,TNS1	ARPC1B,CAV2,CD44,EFNB2,EPHA2,FAP,FERMT2,FLNA,FZD1,HSPG2,ITGB5,LPP,MCAM, MRC2,PDLIM7,PLAU,RND3,TGFB1I1,THY1,TNC
28	HP:0031650	Abnormal atrioventricular valve physiology	hp	0.0115	14	1	1	3	9	BGN	FLNC	ELN,FBN1,SMAD3	AKT3,CCND2,CHST3,COL1A2,FLNA,LMLOX,LTBP2,TGFB3
29	HP:0031481	Abnormal mitral valve physiology	hp	0.0115	14	1	1	3	9	BGN	FLNC	ELN,FBN1,SMAD3	AKT3,CCND2,CHST3,COL1A2,FLNA,LMLOX,LTBP2,TGFB3
30	HP:0001653	Mitral regurgitation	hp	0.0115	14	1	1	3	9	BGN	FLNC	ELN,FBN1,SMAD3	AKT3,CCND2,CHST3,COL1A2,FLNA,LMLOX,LTBP2,TGFB3
31	HP:0003330	Abnormal bone structure	hp	0.013	31	1	0	6	24	BGN		CAV1,DDR2,ELN,FBN1,PDGFRB,SMAD3	BMP1,CAVIN1,CHST3,COL1A1,COL1A2,COL3A1,COL5A1,COL7A1,CTGF,EFEMP2,EXT1, FGFR1,FLNA,HSPG2,IGF1,KCNJ8,LMMGP,MMP2,PLOD2,SEMA5A,SERPINH1,SFRP4, SPARC
32	HP:0002808	Kyphosis	hp	0.013	23	3	0	4	16	BGN,COL6A3,TPM2		ELN,FBN1,FN1,OBSL1	BMP1,CDH11,CHST3,COL1A1,COL1A2,COL6A1,COL6A2,FLNA,HSPG2,LAMA2,LMMMP2, PAPSS2,PLOD2,TGFB3,TRIO
33	HP:0002817	Abnormality of the upper limb	hp	0.013	57	3	2	11	41	BGN,COL6A3,TPM2	FLNC,PRKD1	CAV1,DDR2,DST,ELN,FBLN1,FBN1,FN1,OBSL1,PDGFRA,PDGFRB,SMAD3	AKT3,BMP1,C1R,CCND2,CDH11,CHST3,COL1A1,COL3A1,COL5A1,COL5A2,COL6A1, COL6A2,COL7A1,CTGF,EFEMP2,EXT1,FGFR1,FLNA,HSPG2,IGF1,IGF2,JAG1,KCNJ8, LMLOX,LTBP2,MGP,MMP2,MYH11,NDRG1,NR2F1,PLOD2,PLXND1,SALL1,SEMA5A, SFRP4,SLC16A2,SPARC,TGFB2,TGFB3,TRIO
34	HP:0000592	Blue sclerae	hp	0.0134	13	0	0	1	12			FBN1	BMP1,C1R,CHST3,COL1A1,COL1A2,COL3A1,COL5A1,COL5A2,HSPG2,IGF2,SERPINH1, TGFB3
35	HP:0002751	Kyphoscoliosis	hp	0.0134	13	1	0	2	10	TPM2		ELN,FBN1	BMP1,CDH11,CHST3,FLNA,HSPG2,LAMA2,LMMMP2,PAPSS2,TGFB3
36	HP:0011844	Abnormal appendicular skeleton morphology	hp	0.0134	57	3	1	10	43	BGN,COL6A3,TPM2	PRKD1	CAV1,DDR2,DST,ELN,FBLN1,FBN1,FN1,OBSL1,PDGFRB,SMAD3	AKT3,BMP1,C1R,CCND2,CDH11,CDKN1C,CHST3,COL1A1,COL1A2,COL3A1,COL5A1, COL5A2,COL6A1,COL6A2,CTGF,EFEMP2,EXT1,FGFR1,FLNA,HSPG2,IGF1,IGF2,JAG1, KCNJ8,LMLOX,LTBP2,MGP,MMP2,MYH11,NR2F1,PAPSS2,PLOD2,PLXND1,SALL1,SEMA5A, SERPINH1,SFRP4,SLC16A2,SPARC,TGFB2,TGFB3,TRIO
37	HP:0002616	Aortic root aneurysm	hp	0.0134	13	0	0	3	10			ELN,FBN1,SMAD3	CHST3,COL1A1,COL3A1,COL5A1,COL5A2,LMLOX,MYH11,TGFB2,TGFB3
38	HP:0002617	Dilatation	hp	0.0134	18	1	0	3	14	BGN		ELN,FBN1,SMAD3	CHST3,COL1A1,COL3A1,COL4A1,COL5A1,COL5A2,EFEMP2,EXT1,FLNA,LMLOX,MYH11, TGFB2,TGFB3
39	HP:0002813	Abnormality of limb bone morphology	hp	0.0134	54	3	1	8	42	BGN,COL6A3,TPM2	PRKD1	DDR2,ELN,FBLN1,FBN1,FN1,OBSL1,PDGFRB,SMAD3	AKT3,BMP1,C1R,CCND2,CDH11,CDKN1C,CHST3,COL1A1,COL1A2,COL3A1,COL5A1, COL5A2,COL6A1,COL6A2,EFEMP2,EXT1,FGFR1,FLNA,HSPG2,IGF1,IGF2,JAG1,KCNJ8, LMLOX,LTBP2,MGP,MMP2,MYH11,NR2F1,PAPSS2,PLOD2,PLXND1,SALL1,SEMA5A, SERPINH1,SFRP4,SLC16A2,SPARC,TGFB2,TGFB3,TRIO
40	REAC:R-HSA-381426	Regulation of Insulin-like Growth Factor (IGF) transport and uptake by Insulin-like Growth Factor Binding Proteins (IGFBPs)	rea	0.0152	19	1	0	3	15	IGFBP3		CDH2,FBN1,FN1	CYR61,IGF1,IGF2,IGFBP4,IGFBP5,IGFBP6,IGFBP7,LAMB1,LAMB2,LAMC1,LTBP1,MMP2, MXRA8,TIMP1,TNC
41	GO:0044420	Extracellular matrix component	CC	0.016	23	1	0	5	17	COL15A1		ELN,FBLN1,FBN1,FN1,NID1	COL14A1,COL1A1,COL1A2,COL3A1,COL4A1,COL4A2,COL5A1,COL5A2,COL7A1,LAMA2, LAMA4,LAMB1,LAMB2,LAMC1,LTBP1,LUM,MFAP4
42	HP:0011220	Prominent forehead	hp	0.017	12	0	1	2	9		PRKD1	FBN1,PDGFRB	CCND2,CDKN1C,CHST3,EFEMP2,FLNA,IGF1,IGF2,LMSERPINH1
43	HP:0004942	Aortic aneurysm	hp	0.017	15	0	0	3	12			ELN,FBN1,SMAD3	CHST3,COL1A1,COL3A1,COL5A1,COL5A2,EFEMP2,FLNA,LMLOX,MYH11,TGFB2,TGFB3
44	HP:0001634	Mitral valve prolapse	hp	0.017	12	0	0	3	9			ELN,FBN1,SMAD3	CHST3,COL1A1,COL1A2,COL3A1,COL5A1,COL5A2,FLNA,LMTGFB2
45	HP:0000591	Abnormal sclera morphology	hp	0.017	15	0	0	1	14			FBN1	BMP1,C1R,CHST3,COL1A1,COL1A2,COL3A1,COL5A1,COL5A2,FGFR1,HSPG2,IGF2,SALL1,SERPINH1,TGFB3
46	HP:0001382	Joint hypermobility	hp	0.017	26	2	0	3	21	BGN,COL6A3		ELN,FBN1,OBSL1	BMP1,C1R,C1S,COL18A1,COL1A1,COL1A2,COL3A1,COL5A1,COL5A2,COL6A1,COL6A2, EFEMP2,EXT1,FGFR1,FLNA,LMLOX,SEMA5A,SERPINH1,TGFB2,TGFB3
47	HP:0011729	Abnormality of joint mobility	hp	0.017	47	3	0	10	34	BGN,COL6A3,TPM2		CAV1,DDR2,DST,ELN,FBLN1,FBN1,OBSL1,PDGFRB,SMAD3,TRIM2	BMP1,C1R,C1S,CAVIN1,CHST3,COL18A1,COL1A1,COL1A2,COL3A1,COL5A1,COL5A2, COL6A1,COL6A2,COL7A1,CTGF,EFEMP2,EXT1,FGFR1,FLNA,HSPG2,LAMA2,LMLOX, LTBP2,MMP2,PLOD2,PLXND1,SALL1,SEMA5A,SERPINH1,SFRP4,SLC16A2,TGFB2,TGFB3
48	HP:0031653	Abnormal heart valve physiology	hp	0.017	21	1	1	3	16	BGN	FLNC	ELN,FBN1,SMAD3	AKT3,CCND2,CHST3,COL1A1,COL1A2,EFEMP2,FGFR1,FLNA,IGFBP7,LMLOX,LTBP2,MGP,MYH11,TGFB2,TGFB3
49	HP:0040068	Abnormality of limb bone	hp	0.017	55	3	1	8	43	BGN,COL6A3,TPM2	PRKD1	DDR2,ELN,FBLN1,FBN1,FN1,OBSL1,PDGFRB,SMAD3	AKT3,BMP1,C1R,CCND2,CDH11,CDKN1C,CHST3,COL1A1,COL1A2,COL3A1,COL4A1, COL5A1,COL5A2,COL6A1,COL6A2,EFEMP2,EXT1,FGFR1,FLNA,HSPG2,IGF1,IGF2,JAG1, KCNJ8,LMLOX,LTBP2,MGP,MMP2,MYH11,NR2F1,PAPSS2,PLOD2,PLXND1,SALL1,SEMA5A, SERPINH1,SFRP4,SLC16A2,SPARC,TGFB2,TGFB3,TRIO
50	HP:0001633	Abnormal mitral valve morphology	hp	0.017	12	0	0	3	9			ELN,FBN1,SMAD3	CHST3,COL1A1,COL1A2,COL3A1,COL5A1,COL5A2,FLNA,LMTGFB2
51	GO:0002576	Platelet degranulation	BP	0.0191	16	1	0	2	13	PDGFA		CLU,FN1	FLNA,HGF,IGF1,IGF2,RARRES2,SERPINE1,SPARC,TGFB2,TGFB3,THBS1,TIMP1,TIMP3, VEGFA
52	REAC:R-HSA-76005	Response to elevated platelet cytosolic Ca2+	rea	0.0208	16	1	0	2	13	PDGFA		CLU,FN1	FLNA,HGF,IGF1,IGF2,RARRES2,SERPINE1,SPARC,TGFB2,TGFB3,THBS1,TIMP1,TIMP3, VEGFA
53	REAC:R-HSA-2022090	Assembly of collagen fibrils and other multimeric structures	rea	0.0208	20	2	0	1	17	COL15A1,COL6A3		DST	BMP1,COL18A1,COL1A1,COL1A2,COL3A1,COL4A1,COL4A2,COL5A1,COL5A2,COL6A1, COL6A2,COL7A1,COL8A2,LOX,LOXL1,LOXL2,PXDN
54	HP:0001155	Abnormality of the hand	hp	0.0221	52	3	1	10	38	BGN,COL6A3,TPM2	PRKD1	CAV1,DDR2,DST,ELN,FBLN1,FBN1,OBSL1,PDGFRA,PDGFRB,SMAD3	AKT3,BMP1,C1R,CCND2,CHST3,COL1A1,COL3A1,COL5A1,COL5A2,COL6A1,COL6A2, COL7A1,CTGF,EFEMP2,EXT1,FGFR1,FLNA,HSPG2,IGF1,IGF2,JAG1,KCNJ8,LMLOX,LTBP2,MGP,MMP2,MYH11,NDRG1,NR2F1,PLXND1,SALL1,SEMA5A,SLC16A2,SPARC,TGFB2, TGFB3,TRIO
55	GO:0030055	Cell-substrate junction	CC	0.0222	31	1	1	9	20	DLC1	FLNC	CAV1,CDH2,DDR2,DST,LRP1,NRP1,PARVA,PDGFRB,TNS1	ARPC1B,CAV2,CD44,EFNB2,EPHA2,FAP,FERMT2,FLNA,FZD1,HSPG2,ITGB5,LPP,MCAM, MRC2,PDLIM7,PLAU,RND3,TGFB1I1,THY1,TNC
56	GO:0071559	Response to transforming growth factor beta	BP	0.0234	24	2	0	3	19	KLF10,MXRA5		CAV1,FBN1,SMAD3	CAV2,CDKN1C,COL1A1,COL1A2,COL3A1,COL4A2,DKK3,FERMT2,FMOD,HTRA1,ITGB5, LTBP1,LTBP2,POSTN, SFRP1,TGFB1I1,TGFB2,TGFB3,THBS1
57	GO:0044432	Endoplasmic reticulum part	CC	0.0262	45	5	0	5	35	COL15A1,COL16A1,COL6A3,IGFBP3,PDGFA		CAV1,CDH2,DST,FBN1,FN1	ADAMTS5,COL14A1,COL18A1,COL1A1,COL1A2,COL3A1,COL4A1,COL4A2,COL5A1, COL5A2,COL6A1,COL6A2,COL7A1,COL8A2,CYR61,DHRS3,EXT1,IGFBP4,IGFBP5,IGFBP7, KDELR3,LAMB1,LAMB2,LAMC1,LTBP1,MOXD1,MXRA8,P4HA2,PDGFC,PLOD2,SERPINH1, SPON1,THBS1,TIMP1,TNC
58	GO:0001568	Blood vessel development	BP	0.0282	60	3	1	10	46	COL15A1,HEY1,PDGFA	PRKD1	CAV1,CDH2,DCN,FN1,LRP1,NRP1,PARVA,PDGFRA,PDGFRB,SLIT2	ADGRA2,AQP1,BTG1,COL18A1,COL1A1,COL1A2,COL3A1,COL4A1,COL4A2,COL5A1, COL8A2,CTGF,CYR61,EDNRA,EFNB2,EGR1,EPHA2,FAP,FGFR1,FZD4,HEG1,HGF,HSPG2, JAG1,LAMA4,LOX,LOXL1,LOXL2,LTBP1,MCAM,MMP2,PLXDC1,PLXND1,PRRX1,PTN, SEMA5A,SERPINE1,SFRP1,SPARC,SPHK1,STAB1,SULF1,TGFB2, THBS1,THY1,VEGFA
59	REAC:R-HSA-3000178	ECM proteoglycans	rea	0.0359	17	1	0	1	15	BGN		DCN	FMOD,HSPG2,ITGA7,ITGB5,LAMA2,LAMA4,LAMB1,LAMB2,LAMC1,LUM,SERPINE1,SPARC, TGFB2,TGFB3,TNC
60	GO:0071560	Cellular response to transforming growth factor beta stimulus	BP	0.0367	23	1	0	3	19	KLF10		CAV1,FBN1,SMAD3	CAV2,CDKN1C,COL1A1,COL1A2,COL3A1,COL4A2,DKK3,FERMT2,FMOD,HTRA1,ITGB5, LTBP1,LTBP2,POSTN,SFRP1,TGFB1I1,TGFB2,TGFB3,THBS1
61	GO:0048514	Blood vessel morphogenesis	BP	0.0369	53	3	1	10	39	COL15A1,HEY1,PDGFA	PRKD1	CAV1,CDH2,DCN,FN1,LRP1,NRP1,PARVA,PDGFRA,PDGFRB,SLIT2	ADGRA2,AQP1,BTG1,COL18A1,COL3A1,COL4A1,COL4A2,COL8A2,CTGF,CYR61,EDNRA, EFNB2,EPHA2,FAP,FGFR1,FZD4,HEG1,HGF,HSPG2,JAG1,LOX,LOXL2,MCAM,MMP2, PLXDC1,PLXND1,PRRX1,PTN,SEMA5A,SERPINE1,SFRP1,SPARC,SPHK1,STAB1,SULF1, TGFB2,THBS1,THY1,VEGFA
62	HP:0100491	Abnormality of lower limb joint	hp	0.0371	29	3	0	8	18	BGN,COL6A3,TPM2		DDR2,ELN,FBLN1,FBN1,FN1,OBSL1,SMAD3,TRIM2	CHST3,COL1A1,COL1A2,COL3A1,COL5A1,COL5A2,COL6A1,COL6A2,EXT1,FGFR1,FLNA, HSPG2,LMMMP2,PLOD2,SALL1,SERPINH1,SFRP4
63	HP:0011849	Abnormal bone ossification	hp	0.0375	26	1	0	5	20	BGN		DDR2,ELN,FBN1,PDGFRB,SMAD3	BMP1,CAVIN1,CHST3,COL1A1,COL1A2,COL7A1,EFEMP2,FGFR1,FLNA,HSPG2,IGF1, KCNJ8,LMMGP,MMP2,PLOD2,SEMA5A,SERPINH1,SFRP4,SPARC
64	GO:0001944	Vasculature development	BP	0.0391	60	3	1	10	46	COL15A1,HEY1,PDGFA	PRKD1	CAV1,CDH2,DCN,FN1,LRP1,NRP1,PARVA,PDGFRA,PDGFRB,SLIT2	ADGRA2,AQP1,BTG1,COL18A1,COL1A1,COL1A2,COL3A1,COL4A1,COL4A2,COL5A1, COL8A2,CTGF,CYR61,EDNRA,EFNB2,EGR1,EPHA2,FAP,FGFR1,FZD4,HEG1,HGF,HSPG2, JAG1,LAMA4,LOX,LOXL1,LOXL2,LTBP1,MCAM,MMP2,PLXDC1,PLXND1,PRRX1,PTN, SEMA5A,SERPINE1,SFRP1,SPARC,SPHK1,STAB1,SULF1,TGFB2, THBS1,THY1,VEGFA
65	GO:0072358	Cardiovascular system development	BP	0.0391	60	3	1	10	46	COL15A1,HEY1,PDGFA	PRKD1	CAV1,CDH2,DCN,FN1,LRP1,NRP1,PARVA,PDGFRA,PDGFRB,SLIT2	ADGRA2,AQP1,BTG1,COL18A1,COL1A1,COL1A2,COL3A1,COL4A1,COL4A2,COL5A1, COL8A2,CTGF,CYR61,EDNRA,EFNB2,EGR1,EPHA2,FAP,FGFR1,FZD4,HEG1,HGF,HSPG2, JAG1,LAMA4,LOX,LOXL1,LOXL2,LTBP1,MCAM,MMP2,PLXDC1,PLXND1,PRRX1,PTN, SEMA5A,SERPINE1,SFRP1,SPARC,SPHK1,STAB1,SULF1,TGFB2, THBS1,THY1,VEGFA
66	HP:0000023	Inguinal hernia	hp	0.042	21	0	0	3	18			ELN,FBN1,SMAD3	C1R,CHST3,COL1A1,COL1A2,COL3A1,COL5A1,COL5A2,EFEMP2,FGFR1,HSPG2,IGF2, LOX,MYH11,PLOD2,SEMA5A,SERPINH1,TGFB2,TGFB3
67	GO:0016043	Cellular component organization	BP	0.0429	162	8	2	23	129	BGN,COL16A1,COL6A3,DLC1,IGFBP3,OLFML2B,PDGFA, TPM2	FLNC,PRKD1	CAV1,CDH2,CLU,DCN,DDR2,DST,ELN,FBLN1,FBN1,FN1,KDM5B,LRP1,NID1,NRP1,OBSL1, PARVA,PDGFRA,PDGFRB,PDLIM5,SLIT2,SMAD3,TNS1,TPM1	ADAM12,ADAMTS5,AGTR1,AKT3,AQP1,ARPC1B,AXL,BMP1,BTG1,CAV2,CD44,CDH11, COL14A1,COL18A1,COL1A1,COL1A2,COL3A1,COL4A1,COL4A2,COL5A1,COL5A2,COL6A1, COL6A2,COL7A1,COL8A2,CTGF,CXCL12,CYR61,DBN1,DCLK1,DLG5,DPT,ECM2,EFEMP2, EFNB2,EHD2,EPHA2,ETV5,EXT1,FAP,FARP1,FERMT2,FEZ1,FGFR1,FLNA,FMOD,FRZB, FZD1,FZD4,FZD7,GEM,GPM6B,GRB10,HEG1,HGF,HSPG2,HTRA1,IGF1,IGF2,IGFBP4, IGFBP5,IGFBP6,IGFBP7,ITGA7,ITGB5,KCNMA1,LAMA…
68	GO:0071840	Cellular component organization or biogenesis	BP	0.0429	162	8	2	23	129	BGN,COL16A1,COL6A3,DLC1,IGFBP3,OLFML2B,PDGFA, TPM2	FLNC,PRKD1	CAV1,CDH2,CLU,DCN,DDR2,DST,ELN,FBLN1,FBN1,FN1,KDM5B,LRP1,NID1,NRP1,OBSL1, PARVA,PDGFRA,PDGFRB,PDLIM5,SLIT2,SMAD3,TNS1,TPM1	ADAM12,ADAMTS5,AGTR1,AKT3,AQP1,ARPC1B,AXL,BMP1,BTG1,CAV2,CD44,CDH11, COL14A1,COL18A1,COL1A1,COL1A2,COL3A1,COL4A1,COL4A2,COL5A1,COL5A2,COL6A1, COL6A2,COL7A1,COL8A2,CTGF,CXCL12,CYR61,DBN1,DCLK1,DLG5,DPT,ECM2,EFEMP2, EFNB2,EHD2,EPHA2,ETV5,EXT1,FAP,FARP1,FERMT2,FEZ1,FGFR1,FLNA,FMOD,FRZB, FZD1,FZD4,FZD7,GEM,GPM6B,GRB10,HEG1,HGF,HSPG2,HTRA1,IGF1,IGF2,IGFBP4, IGFBP5,IGFBP6,IGFBP7,ITGA7,ITGB5,KCNMA1,LAMA…
69	GO:0031982	Vesicle	CC	0.0451	106	6	0	16	84	BGN,COL15A1,COL6A3,IGFBP3,MXRA5,PDGFA		ALDH7A1,CAV1,CDH2,CLU,DDR2,DST,FBLN1,FBN1,FN1,LRP1,NID1,NRP1,PDGFRB, SELENBP1,SIRPA,SLIT2	ADAMTS1,AEBP1,ANGPTL2,AQP1,ARPC1B,AXL,BMP1,C1R,C1S,CAV2,CD44,CDH11, COL14A1,COL18A1,COL1A1,COL1A2,COL4A2,COL5A1,COL6A1,COL6A2,COL7A1,CXCL12, DPT,EFEMP1,EFEMP2,EHD2,FGFR1,FLNA,FZD4,FZD6,FZD7,HGF,HSPG2,HTRA1,IGF1, IGF2,IGFBP6,IGFBP7,ITGB5,KCNMA1,KDELR3,LAMA2,LAMA4,LAMB1,LAMB2,LAMC1, LOXL1,LPAR1,LTBP2,LUM,MAP4,MFAP4,MGP,MOXD1,MXRA8,MYH10,MYH11,MYO1B, NDRG1,NID2,PDGFC,PLAT,PLAU,PLOD2,PRELP,PXDN,RARRE…
70	HP:0012727	Thoracic aortic aneurysm	hp	0.0452	13	0	0	3	10			ELN,FBN1,SMAD3	CHST3,COL1A1,COL3A1,COL5A1,COL5A2,LMLOX,MYH11,TGFB2,TGFB3
71	HP:0031652	Abnormal aortic valve physiology	hp	0.0452	13	0	0	3	10			ELN,FBN1,SMAD3	CHST3,COL1A2,FGFR1,FLNA,LMLOX,LTBP2,MYH11,TGFB2,TGFB3
72	HP:0001654	Abnormal heart valve morphology	hp	0.0452	19	0	0	3	16			ELN,FBN1,SMAD3	CHST3,COL1A1,COL1A2,COL3A1,COL5A1,COL5A2,EDNRA,FGFR1,FLNA,KCNJ8,LMLOX, MYH11,SALL1,TGFB2,TGFB3
73	GO:0031091	Platelet alpha granule	CC	0.0462	14	1	0	2	11	PDGFA		CLU,FN1	HGF,IGF1,IGF2,SERPINE1,SERPINE2,SPARC,TGFB2,TGFB3,THBS1,TIMP1,VEGFA
74	HP:0000766	Abnormality of the sternum	hp	0.0477	25	2	0	4	19	BGN,TPM2		DDR2,ELN,FBN1,SMAD3	BMP1,CDH11,CHST3,COL1A1,COL1A2,COL3A1,COL5A1,COL5A2,EFEMP2,FLNA,HSPG2, ITGA7,LOX,LTBP2,MYH11,PLOD2,SLC16A2,TGFB2,TGFB3
75	HP:0000929	Abnormality of the skull	hp	0.0477	59	3	1	7	48	BGN,COL6A3,TPM2	PRKD1	CAV1,DDR2,ELN,FBN1,OBSL1,PDGFRB,SMAD3	AGTR1,AKT3,BMP1,C1R,C1S,CCND2,CDH11,CDKN1C,CHST3,COL18A1,COL1A1,COL1A2, COL3A1,COL4A1,COL5A1,COL5A2,COL6A1,COL6A2,EDNRA,EFEMP2,EXT1,FGFR1,FLNA, HSPG2,IGF1,IGF2,JAG1,KCNJ8,LAMA2,LAMB1,LMLOX,MGP,MMP2,MSX1,MYH11,PLOD2, PLXND1,PRRX1,SALL1,SEMA5A,SERPINH1,SFRP4,SLC16A2,SNAI2,TGFB2,TGFB3,TRIO
76	HP:0003468	Abnormal vertebral morphology	hp	0.0477	25	2	0	5	18	BGN,TPM2		DDR2,ELN,FBN1,FN1,OBSL1	BMP1,CDH11,CHST3,COL1A1,COL1A2,FGFR1,FLNA,HSPG2,JAG1,KCNJ8,LMMMP2, PAPSS2,PLOD2,SALL1,SERPINH1,SFRP4,SPARC
77	HP:0004944	Dilatation of the cerebral artery	hp	0.0477	10	1	0	3	6	BGN		ELN,FBN1,SMAD3	COL3A1,COL4A1,LOX,MYH11,TGFB2,TGFB3
78	HP:0001167	Abnormality of finger	hp	0.0477	42	3	1	6	32	BGN,COL6A3,TPM2	PRKD1	DDR2,ELN,FBN1,OBSL1,PDGFRB,SMAD3	AKT3,BMP1,C1R,CCND2,CHST3,COL1A1,COL3A1,COL5A1,COL5A2,COL6A1,COL6A2, EFEMP2,EXT1,FGFR1,FLNA,IGF1,IGF2,JAG1,KCNJ8,LMLOX,LTBP2,MGP,MMP2,MYH11, NR2F1,PLXND1,SALL1,SLC16A2,TGFB2,TGFB3,TRIO
79	HP:0009121	Abnormal axial skeleton morphology	hp	0.0477	66	3	1	8	54	BGN,COL6A3,TPM2	PRKD1	CAV1,DDR2,ELN,FBN1,FN1,OBSL1,PDGFRB,SMAD3	AGTR1,AKT3,BMP1,C1R,C1S,CAVIN1,CCND2,CDH11,CDKN1C,CHST3,COL18A1,COL1A1, COL1A2,COL3A1,COL4A1,COL5A1,COL5A2,COL6A1,COL6A2,EDNRA,EFEMP2,EXT1, FGFR1,FLNA,HSPG2,HTRA1,IGF1,IGF2,ITGA7,JAG1,KCNJ8,LAMA2,LAMB1,LMLOX,LTBP2, MGP,MMP2,MSX1,MYH11,PAPSS2,PLOD2,PLXND1,PRRX1,SALL1,SEMA5A,SERPINH1, SFRP4,SLC16A2,SNAI2,SPARC,TGFB2,TGFB3,TRIO
80	HP:0002326	Transient ischemic attack	hp	0.0477	10	0	0	3	7			ELN,FBN1,SMAD3	COL3A1,COL5A1,LMLOX,MYH11,TGFB2,TGFB3
81	GO:0005201	Extracellular matrix structural constituent	MF	0.0486	22	2	0	3	17	BGN,COL15A1		ELN,FBLN1,FBN1	COL14A1,COL1A1,COL1A2,COL3A1,COL4A1,COL4A2,COL5A1,COL5A2,COL8A2,EFEMP2, LAMA4,LAMB1,LAMC1,LUM,MGP,PRELP,PXDN
82	HP:0000002	Abnormality of body height	hp	0.0498	44	3	0	8	33	BGN,COL6A3,TPM2		CAV1,DDR2,ELN,FBN1,FN1,OBSL1,PDGFRB,SMAD3	BMP1,C1R,C1S,CDKN1C,CHST3,COL1A1,COL1A2,COL3A1,COL5A1,COL5A2,COL6A1, COL6A2,EFEMP2,EXT1,FGFR1,FLNA,HSPG2,IGF1,IGF2,LMLOX,LTBP2,MGP,MMP2,MYH11,PAPSS2,PLOD2,SALL1,SEMA5A,SERPINH1,SPARC,TGFB2,TGFB3
