## Supplementary Tables for "Network-based integrative analysis of lithium response in bipolar disorder using transcriptomic and GWAS data": Suppl_Table13_cluster1_67_terms_Dec2021.xlsx

### Sheet: cluster1 (67 terms)
Supplementary Table 13: List of 67 functional terms significantly enriched in cluster 1
• The result of functinal enrichment analysis identified a total of 67 functional terms that were significantly enriched (B-H q-value ≤0.05) in 168 genes in cluster 1.
• The list of enriched terms is ranked by B-H q-value from the smallest (most significance) to the highest (least significance).
• Functional terms included multiple resources: the Gene Ontology (GO) terms [biological process (BP), cellular component (CC), molecular function (MF)], Kyoto Encyclopedia of Genes and Genomes (KEGG/keg), REACTOME (REAC/rea), and Transcription Factor (TF/tf), described in 'Term ID', 'Term Name', and 'Domain' columns.
• Overlapping genes refer to a set of genes in each enriched term that were existing among 168 genes in cluster 1 and were categorized into DE, DE/GWAB, GWAB, and network genes. See distribution of genes and term categories in Figure 3 and Supplementary Figure 6b.
• B-H, Benjamini and Hochberg; DE, differentially expressed; GWAB, genome-wide association boosting.
#	Term ID	Term Name	Domain	B-H q-value	Overlapping Genes, N	DE Genes, n	DE/GWAB Genes, n	GWAB Genes, n	Network Genes, n	DE Genes	DE/GWAB Genes	GWAB Genes	Network Genes
1	REAC:R-HSA-388396	GPCR downstream signaling	rea	0.000157	28	0	0	2	26			GNAO1,JAK3	ADCY1,ADCY2,ADRA1D,ARHGEF4,CALCA,CRHR1,DRD2,DRD5,GLP1R,GRK2,HRH3, HTR2C,HTR6,HTR7,MYO7A,PDE4A,PDE4C,PLCB1,PRKCE,PRKCG,PTGER1,PTGER3, RGS6,RHO,SSTR3,TACR1
2	REAC:R-HSA-112316	Neuronal System	rea	0.000157	18	0	0	5	13			CACNA1A,CAMK2B,GRIN1,NRXN1,NRXN3	ABCC8,ACHE,ADCY1,ADCY2,CHRNA4,KCND3,KCNJ5,NTRK3,PLCB1,PRKCG,SHANK2, SLC17A7,SLC1A7
3	REAC:R-HSA-112315	Transmission across Chemical Synapses	rea	0.000157	12	0	0	3	9			CACNA1A,CAMK2B,GRIN1	ACHE,ADCY1,ADCY2,CHRNA4,KCNJ5,PLCB1,PRKCG,SLC17A7,SLC1A7
4	REAC:R-HSA-418555	G alpha (s) signalling events	rea	0.000307	11	0	0	0	11				ADCY1,ADCY2,CALCA,CRHR1,DRD5,GLP1R,GRK2,HTR6,HTR7,PDE4A,PDE4C
5	REAC:R-HSA-372790	Signaling by GPCR	rea	0.000332	29	0	0	2	27			GNAO1,JAK3	ADCY1,ADCY2,ADRA1D,ARHGEF4,CALCA,CRHR1,DRD2,DRD5,GLP1R,GRK2,HRH3, HTR2C,HTR6,HTR7,MYO7A, PDE4A,PDE4C,PLCB1,PRKCE,PRKCG,PTGER1,PTGER3,RGS6,RHO,SSTR3,TACR1,WNT6
6	GO:0099536	Synaptic signaling	BP	0.000405	29	0	0	6	23			CACNA1A,CAMK2B,GFAP,GRIN1,NRXN1,NRXN3	ACHE,CACNA1G,CHRNA4,DRD2,DRD5,GSK3A,HAP1,HRH3,HTR2C,HTR6,HTR7,MAPK8IP2,NEUROD2,NOS1,NTRK2,P2RX6,PRKCE,PRKCG,SHANK2,SLC17A7,SLC6A2,SSTR3,TACR1
7	GO:0099537	Trans-synaptic signaling	BP	0.000405	29	0	0	6	23			CACNA1A,CAMK2B,GFAP,GRIN1,NRXN1,NRXN3	ACHE,CACNA1G,CHRNA4,DRD2,DRD5,GSK3A,HAP1,HRH3,HTR2C,HTR6,HTR7,MAPK8IP2,NEUROD2,NOS1,NTRK2,P2RX6,PRKCE,PRKCG,SHANK2,SLC17A7,SLC6A2,SSTR3,TACR1
8	GO:0007268	Chemical synaptic transmission	BP	0.000491	28	0	0	6	22			CACNA1A,CAMK2B,GFAP,GRIN1,NRXN1,NRXN3	ACHE,CACNA1G,CHRNA4,DRD2,DRD5,GSK3A,HAP1,HRH3,HTR2C,HTR6,HTR7,MAPK8IP2,NEUROD2,NTRK2, P2RX6,PRKCE,PRKCG,SHANK2,SLC17A7,SLC6A2,SSTR3,TACR1
9	GO:0098916	Anterograde trans-synaptic signaling	BP	0.000491	28	0	0	6	22			CACNA1A,CAMK2B,GFAP,GRIN1,NRXN1,NRXN3	ACHE,CACNA1G,CHRNA4,DRD2,DRD5,GSK3A,HAP1,HRH3,HTR2C,HTR6,HTR7,MAPK8IP2,NEUROD2,NTRK2, P2RX6,PRKCE,PRKCG,SHANK2,SLC17A7,SLC6A2,SSTR3,TACR1
10	KEGG:04080	Neuroactive ligand-receptor interaction	keg	0.000542	17	0	0	2	15			GRIN1,THRA	ADRA1D,CHRNA4,CRHR1,DRD2,DRD5,GLP1R,HRH3,HTR2C,HTR6,HTR7,P2RX6,PTGER1,PTGER3,SSTR3,TACR1
11	KEGG:04724	Glutamatergic synapse	keg	0.000649	11	0	0	3	8			CACNA1A,GNAO1,GRIN1	ADCY1,ADCY2,GRK2,PLCB1,PRKCG,SHANK2,SLC17A7,SLC1A7
12	GO:0034220	Ion transmembrane transport	BP	0.000755	29	0	0	4	25			ATP2B2,CACNA1A,GRIN1,NRXN1	ABCC8,ANK2,ATP2B3,CACNA1G,CHRNA4,CLCNKB,CRHR1,DRD2,FXYD3,GJC2,HAP1,HFE,HTR2C,KCND3,KCNJ5, MAPK8IP2,NOS1,P2RX6,PRKCE,SLC17A7,SLC1A7,SLC30A3,SLC7A4,SNTA1,TRPM3
13	GO:0007610	Behavior	BP	0.000755	30	3	0	6	21	HOXD9,TBX1,ZIC1		CACNA1A,GNAO1,GRIN1,NRXN1,NRXN3,THRA	ABCC8,ADCY1,AFF2,C1QL1,CALCA,CHRNA4,DRD2,DRD5,EFNB3,GLP1R,HTR2C, MAPK8IP2,NEUROD2,NTRK2,PLCB1,POU4F1,PRKCE,PRKCG,SHANK2,SLC17A7,TACR1
14	KEGG:04024	cAMP signaling pathway	keg	0.000991	15	0	0	3	12			ATP2B2,CAMK2B,GRIN1	ADCY1,ADCY2,ATP2B3,DRD2,DRD5,GLP1R,HTR6,NFATC1,NPR1,PDE4A,PDE4C,PTGER3
15	KEGG:04713	Circadian entrainment	keg	0.000991	10	0	0	3	7			CAMK2B,GNAO1,GRIN1	ADCY1,ADCY2,CACNA1G,KCNJ5,NOS1,PLCB1,PRKCG
16	GO:0050890	Cognition	BP	0.00116	21	0	0	4	17			GRIN1,NRXN1,NRXN3,THRA	ABCC8,ADCY1,AFF2,C1QL1,CHRNA4,DRD2,DRD5,GLP1R,HRH3,MAPK8IP2,NEUROD2, NTRK2,PLCB1,PRKCG,SHANK2,SLC17A7,TACR1
17	KEGG:04020	Calcium signaling pathway	keg	0.00156	20	0	0	4	16			ATP2B2,CACNA1A,CAMK2B,GRIN1	ADCY1,ADCY2,ADRA1D,ATP2B3,CACNA1G,DRD5,HTR2C,HTR6,HTR7,NOS1,P2RX6, PLCB1,PRKCG,PTGER1,PTGER3,TACR1
18	KEGG:05032	Morphine addiction	keg	0.00201	9	0	0	2	7			CACNA1A,GNAO1	ADCY1,ADCY2,GRK2,KCNJ5,PDE4A,PDE4C,PRKCG
19	GO:0050877	Nervous system process	BP	0.0021	40	1	0	7	32	TBX1		ATP2B2,CACNA1A,COL4A3,GRIN1,NRXN1,NRXN3,THRA	ABCC8,ADCY1,AFF2,C1QL1,CACNA1G,CALCA,CHRNA4,COL11A2,CRYBB3,DRD2,DRD5, GLP1R,GSK3A,HRH3,HTR2C,MAPK8IP2,MYO7A,NEUROD2,NTRK2,P2RX6,PAX2,PAX3, PDE4A,PLCB1,POU4F1,PRKCG,RHO,SHANK2,SLC17A7,TACR1,TRPM3,TUB
20	GO:0098655	Cation transmembrane transport	BP	0.00285	25	0	0	4	21			ATP2B2,CACNA1A,GRIN1,NRXN1	ABCC8,ANK2,ATP2B3,CACNA1G,CRHR1,DRD2,FXYD3,GJC2,HAP1,HFE,HTR2C,KCND3, KCNJ5,MAPK8IP2,NOS1,P2RX6,PRKCE,SLC17A7,SLC30A3,SNTA1,TRPM3
21	KEGG:04726	Serotonergic synapse	keg	0.00453	8	0	0	2	6			CACNA1A,GNAO1	HTR2C,HTR6,HTR7,KCNJ5,PLCB1,PRKCG
22	KEGG:04723	Retrograde endocannabinoid signaling	keg	0.00453	8	0	0	2	6			CACNA1A,GNAO1	ADCY1,ADCY2,KCNJ5,PLCB1,PRKCG,SLC17A7
23	GO:0007611	Learning or memory	BP	0.00513	19	0	0	4	15			GRIN1,NRXN1,NRXN3,THRA	ABCC8,ADCY1,AFF2,C1QL1,DRD2,DRD5,GLP1R,MAPK8IP2,NEUROD2,NTRK2,PLCB1, PRKCG,SHANK2,SLC17A7,TACR1
24	GO:0098660	Inorganic ion transmembrane transport	BP	0.00546	23	0	0	3	20			ATP2B2,CACNA1A,GRIN1	ABCC8,ANK2,ATP2B3,CACNA1G,CLCNKB,CRHR1,DRD2,FXYD3,GJC2,HAP1,HFE,HTR2C, KCND3,KCNJ5,NOS1, PRKCE,SLC17A7,SLC30A3,SNTA1,TRPM3
25	KEGG:04925	Aldosterone synthesis and secretion	keg	0.00555	11	0	0	2	9			ATP2B2,CAMK2B	ADCY1,ADCY2,ATP2B3,CACNA1G,KCNJ5,NPR1,PLCB1,PRKCE,PRKCG
26	GO:0098793	Presynapse	CC	0.00592	15	0	0	4	11			CACNA1A,GRIN1,NRXN1,NRXN3	AAK1,ABCC8,C1QL1,CALCA,DRD2,HAP1,HRH3,NECTIN1,NTRK2,SLC17A7,SLC30A3
27	REAC:R-HSA-112314	Neurotransmitter receptors and postsynaptic signal transmission	rea	0.0063	8	0	0	2	6			CAMK2B,GRIN1	ADCY1,ADCY2,CHRNA4,KCNJ5,PLCB1,PRKCG
28	REAC:R-HSA-111885	Opioid Signalling	rea	0.0063	8	0	0	1	7			GNAO1	ADCY1,ADCY2,GRK2,PDE4A,PDE4C,PLCB1,PRKCG
29	GO:0006812	Cation transport	BP	0.00761	32	0	0	6	26			ATP2B2,CACNA1A,CAMK2B,GNAO1,GRIN1,NRXN1	ABCC8,ANK2,ATP2B3,CACNA1G,CALCA,CHRNA4,CRHR1,DRD2,FXYD3,GJC2,HAP1,HFE, HRH3,HTR2C,KCND3,KCNJ5,MAPK8IP2,NECTIN1,NOS1,P2RX6,PDGFB,PRKCE,SLC17A7, SLC30A3,SNTA1,TRPM3
30	KEGG:04728	Dopaminergic synapse	keg	0.00769	9	0	0	3	6			CACNA1A,CAMK2B,GNAO1	DRD2,DRD5,GSK3A,KCNJ5,PLCB1,PRKCG
31	KEGG:04921	Oxytocin signaling pathway	keg	0.00769	9	0	0	2	7			CAMK2B,GNAO1	ADCY1,ADCY2,KCNJ5,NFATC1,NPR1,PLCB1,PRKCG
32	GO:0015318	Inorganic molecular entity transmembrane transporter activity	MF	0.00853	18	0	0	3	15			ATP2B2,CACNA1A,GRIN1	ABCC8,ATP2B3,CACNA1G,CHRNA4,CLCNKB,FXYD3,KCND3,KCNJ5,P2RX6,SLC17A7, SLC1A7,SLC30A3,SLC6A2, SLC7A4,TRPM3
33	GO:0098662	Inorganic cation transmembrane transport	BP	0.00853	22	0	0	3	19			ATP2B2,CACNA1A,GRIN1	ABCC8,ANK2,ATP2B3,CACNA1G,CRHR1,DRD2,FXYD3,GJC2,HAP1,HFE,HTR2C,KCND3, KCNJ5,NOS1,PRKCE, SLC17A7,SLC30A3,SNTA1,TRPM3
34	GO:0007187	G-protein coupled receptor signaling pathway, coupled to cyclic nucleotide second messenger	BP	0.00853	13	0	0	1	12			GNAO1	ADCY1,ADCY2,ADRA1D,CALCA,CRHR1,DRD2,DRD5,GLP1R,term.id.34,HTR6,HTR7,SSTR3
35	GO:0006811	Ion transport	BP	0.00913	36	0	0	6	30			ATP2B2,CACNA1A,CAMK2B,GNAO1,GRIN1,NRXN1	ABCC8,ANK2,ATP2B3,CACNA1G,CALCA,CHRNA4,CLCNKB,CRHR1,DRD2,FXYD3,GJC2, HAP1,HFE,HRH3,HTR2C,KCND3,KCNJ5,MAPK8IP2,NECTIN1,NOS1,NTRK2,P2RX6,PDGFB, PRKCE,SLC17A7,SLC1A7,SLC30A3,SLC7A4,SNTA1,TRPM3
36	TF:M03580_1	Factor: Smad2; motif: AGACAN; match class: 1	tf	0.0118	95	6	0	9	80	CHRD,IL17RC,LMX1B,TBX1,THNSL2,ZNF132		ALDOB,GFAP,GNAO1,JAK3,NRXN1,NRXN3,RARB,SGCD,SOX2	AAK1,ACHE,ACRV1,ACVR1B,ALPPL2,ANK2,AR,ARHGEF4,ATP2B3,BMP7,C1ORF61, CACNA1G,CADM4,CDSN,CELA3A,CLCNKB,COL11A2,CRYBB3,CYP2A6,DLX4,DNAJC4, DRD2,EFNB3,FGF18,FUT6,GATA2,GFRA4,GJC2,HAP1,HFE,HLA-DOA,HRH3,HTR2C, KANK1,KCND3,KCNJ5,KLK13,KLK2,LRRN2,MMP11,MMP16,MTHFR,MUC3A,MUC5AC,MYCN,MYO7A,NCKIPSD,NCR2,NEUROD2,NOS1,NTRK2,P2RX6,PAPPA2,PAX2,PAX3,PDE4A, PDE4C,PDGFB,PKP1,PLCB1,POU4F1,PRDM8,PRKCE,PRKCG,PTGIS,RAP…
37	GO:0022890	Inorganic cation transmembrane transporter activity	MF	0.0125	15	0	0	3	12			ATP2B2,CACNA1A,GRIN1	ABCC8,ATP2B3,CACNA1G,CHRNA4,KCND3,KCNJ5,P2RX6,SLC17A7,SLC1A7,SLC30A3, SLC6A2,TRPM3
38	GO:0008324	Cation transmembrane transporter activity	MF	0.0125	15	0	0	3	12			ATP2B2,CACNA1A,GRIN1	ABCC8,ATP2B3,CACNA1G,CHRNA4,KCND3,KCNJ5,P2RX6,SLC17A7,SLC1A7,SLC30A3, SLC6A2,TRPM3
39	GO:0015075	Ion transmembrane transporter activity	MF	0.0144	18	0	0	3	15			ATP2B2,CACNA1A,GRIN1	ABCC8,ATP2B3,CACNA1G,CHRNA4,CLCNKB,FXYD3,KCND3,KCNJ5,P2RX6,SLC17A7, SLC1A7,SLC30A3,SLC6A2, SLC7A4,TRPM3
40	GO:0072511	Divalent inorganic cation transport	BP	0.0144	21	0	0	5	16			ATP2B2,CACNA1A,CAMK2B,GNAO1,GRIN1	ANK2,ATP2B3,CACNA1G,CALCA,CHRNA4,CRHR1,DRD2,GJC2,HAP1,HFE,HTR2C,NOS1, PDGFB,PRKCE,SLC30A3,TRPM3
41	GO:0070838	Divalent metal ion transport	BP	0.0144	21	0	0	5	16			ATP2B2,CACNA1A,CAMK2B,GNAO1,GRIN1	ANK2,ATP2B3,CACNA1G,CALCA,CHRNA4,CRHR1,DRD2,GJC2,HAP1,HFE,HTR2C,NOS1, PDGFB,PRKCE,SLC30A3,TRPM3
42	GO:0055085	Transmembrane transport	BP	0.0149	31	0	0	4	27			ATP2B2,CACNA1A,GRIN1,NRXN1	ABCC8,ANK2,ATP2B3,CACNA1G,CHRNA4,CLCNKB,CRHR1,DRD2,FXYD3,GJC2,GSK3A, HAP1,HFE,HTR2C,KCND3,KCNJ5,MAPK8IP2,NOS1,P2RX6,PRKCE,SLC17A7,SLC1A7, SLC30A3,SLC6A2,SLC7A4,SNTA1,TRPM3
43	REAC:R-HSA-375280	Amine ligand-binding receptors	rea	0.018	7	0	0	0	7				ADRA1D,DRD2,DRD5,HRH3,HTR2C,HTR6,HTR7
44	REAC:R-HSA-418594	G alpha (i) signalling events	rea	0.0191	15	0	0	1	14			GNAO1	ADCY1,ADCY2,DRD2,GRK2,HRH3,MYO7A,PDE4A,PDE4C,PLCB1,PRKCG,PTGER3,RGS6, RHO,SSTR3
45	KEGG:04970	Salivary secretion	keg	0.0192	8	0	0	1	7			ATP2B2	ADCY1,ADCY2,ADRA1D,ATP2B3,NOS1,PLCB1,PRKCG
46	GO:0030001	Metal ion transport	BP	0.022	28	0	0	5	23			ATP2B2,CACNA1A,CAMK2B,GNAO1,GRIN1	ABCC8,ANK2,ATP2B3,CACNA1G,CALCA,CHRNA4,CRHR1,DRD2,FXYD3,GJC2,HAP1,HFE, HTR2C,KCND3,KCNJ5, NECTIN1,NOS1,PDGFB,PRKCE,SLC17A7,SLC30A3,SNTA1,TRPM3
47	KEGG:04725	Cholinergic synapse	keg	0.0234	9	0	0	3	6			CACNA1A,CAMK2B,GNAO1	ACHE,ADCY1,ADCY2,CHRNA4,PLCB1,PRKCG
48	KEGG:04727	GABAergic synapse	keg	0.0234	6	0	0	2	4			CACNA1A,GNAO1	ADCY1,ADCY2,HAP1,PRKCG
49	GO:0070588	Calcium ion transmembrane transport	BP	0.0239	14	0	0	3	11			ATP2B2,CACNA1A,GRIN1	ANK2,ATP2B3,CACNA1G,CRHR1,DRD2,GJC2,HAP1,HTR2C,NOS1,PRKCE,TRPM3
50	GO:0022857	Transmembrane transporter activity	MF	0.0271	19	0	0	3	16			ATP2B2,CACNA1A,GRIN1	ABCC8,ATP2B3,CACNA1G,CHRNA4,CLCNKB,FXYD3,GJC2,KCND3,KCNJ5,P2RX6,SLC17A7,SLC1A7,SLC30A3, SLC6A2,SLC7A4,TRPM3
51	GO:0030594	Neurotransmitter receptor activity	MF	0.0273	8	0	0	1	7			GRIN1	CHRNA4,DRD2,DRD5,HRH3,HTR2C,HTR6,HTR7
52	GO:0003008	System process	BP	0.028	62	1	0	10	51	TBX1		ATP2B2,CACNA1A,CAMK2B,COL4A3,GNAO1,GRIN1,NRXN1,NRXN3,SGCD,THRA	ABCC8,ADCY1,ADCY2,ADRA1D,AFF2,ANK2,AR,ATP2B3,C1QL1,CACNA1G,CALCA,CHRNA4,CLCNKB,COL11A2,CRHR1,CRYBB3,DRD2,DRD5,FXYD3,GLP1R,GRK2,GSK3A,HRH3, HTR2C,HTR7,KCND3,KCNJ5,MAPK8IP2,MTHFR,MYO7A,NEUROD2,NKX3-1,NOS1,NPR1, NTRK2,P2RX6,PAX2,PAX3,PDE4A,PDGFB,PLCB1,POU4F1,PRKCG,PTGER3,RHO,SHANK2, SLC17A7,SNTA1,TACR1,TRPM3,TUB
53	REAC:R-HSA-500792	GPCR ligand binding	rea	0.0317	16	0	0	0	16				ADRA1D,CALCA,CRHR1,DRD2,DRD5,GLP1R,HRH3,HTR2C,HTR6,HTR7,PTGER1,PTGER3,RHO,SSTR3,TACR1,WNT6
54	REAC:R-HSA-112040	G-protein mediated events	rea	0.0358	6	0	0	1	5			GNAO1	ADCY1,ADCY2,GRK2,PLCB1,PRKCG
55	REAC:R-HSA-112043	PLC beta mediated events	rea	0.0358	6	0	0	1	5			GNAO1	ADCY1,ADCY2,GRK2,PLCB1,PRKCG
56	REAC:R-HSA-373076	Class A/1 (Rhodopsin-like receptors)	rea	0.0358	12	0	0	0	12				ADRA1D,DRD2,DRD5,HRH3,HTR2C,HTR6,HTR7,PTGER1,PTGER3,RHO,SSTR3,TACR1
57	GO:0022838	Substrate-specific channel activity	MF	0.0398	12	0	0	2	10			CACNA1A,GRIN1	ABCC8,CACNA1G,CHRNA4,CLCNKB,FXYD3,KCND3,KCNJ5,P2RX6,SLC17A7,TRPM3
58	GO:0006816	Calcium ion transport	BP	0.0398	19	0	0	5	14			ATP2B2,CACNA1A,CAMK2B,GNAO1,GRIN1	ANK2,ATP2B3,CACNA1G,CALCA,CHRNA4,CRHR1,DRD2,GJC2,HAP1,HTR2C,NOS1, PDGFB,PRKCE,TRPM3
59	GO:0034765	Regulation of ion transmembrane transport	BP	0.0398	19	0	0	3	16			CACNA1A,GRIN1,NRXN1	ABCC8,ANK2,CACNA1G,CLCNKB,CRHR1,DRD2,FXYD3,GJC2,HAP1,HFE,KCND3,KCNJ5, MAPK8IP2,NOS1,PRKCE,SNTA1
60	GO:0005215	Transporter activity	MF	0.0398	19	0	0	3	16			ATP2B2,CACNA1A,GRIN1	ABCC8,ATP2B3,CACNA1G,CHRNA4,CLCNKB,FXYD3,GJC2,KCND3,KCNJ5,P2RX6,SLC17A7,SLC1A7,SLC30A3, SLC6A2,SLC7A4,TRPM3
61	GO:0015267	Channel activity	MF	0.0398	13	0	0	2	11			CACNA1A,GRIN1	ABCC8,CACNA1G,CHRNA4,CLCNKB,FXYD3,GJC2,KCND3,KCNJ5,P2RX6,SLC17A7,TRPM3
62	GO:0044456	Synapse part	CC	0.0398	26	0	0	4	22			CACNA1A,GRIN1,NRXN1,NRXN3	AAK1,ABCC8,ACHE,ANK2,C1QL1,CALCA,CHRNA4,DRD2,GSK3A,HAP1,HRH3,MAP2,MAPK8IP2,NECTIN1,NOS1, NTRK2,P2RX6,PRKCG,SEMA4F,SHANK2,SLC17A7,SLC30A3
63	GO:0046873	Metal ion transmembrane transporter activity	MF	0.0398	13	0	0	3	10			ATP2B2,CACNA1A,GRIN1	ABCC8,ATP2B3,CACNA1G,KCND3,KCNJ5,SLC17A7,SLC1A7,SLC30A3,SLC6A2,TRPM3
64	GO:0005216	Ion channel activity	MF	0.0398	12	0	0	2	10			CACNA1A,GRIN1	ABCC8,CACNA1G,CHRNA4,CLCNKB,FXYD3,KCND3,KCNJ5,P2RX6,SLC17A7,TRPM3
65	GO:0022803	Passive transmembrane transporter activity	MF	0.0398	13	0	0	2	11			CACNA1A,GRIN1	ABCC8,CACNA1G,CHRNA4,CLCNKB,FXYD3,GJC2,KCND3,KCNJ5,P2RX6,SLC17A7,TRPM3
66	GO:0042592	Homeostatic process	BP	0.0401	38	0	0	7	31			ATP2B2,CACNA1A,ESR1,GRIN1,JAK3,NRXN1,THRA	ABCC8,ACVR1B,ADCY1,ADCY2,ADRA1D,ANK2,ATP2B3,CACNA1G,CALCA,COL11A2,DRD2, DRD5,EMX1,GATA2,GLP1R,HAP1,HFE,HTR2C,LARGE1,NOS1,NPR1,PAX2,PRKCE,PTGER3,RHO,SLC17A7,SLC30A3,TACR1,TRIM10,TUB,WDTC1
67	KEGG:04972	Pancreatic secretion	keg	0.0408	7	0	0	1	6			ALDOB	ADCY1,ADCY2,ATP2B3,CELA3A,PLCB1,PRKCG
