## Supplementary Tables for "Network-based integrative analysis of lithium response in bipolar disorder using transcriptomic and GWAS data": Suppl_Table14_cluster2_40_terms_Dec2021.xlsx

### Sheet: cluster2 (40 terms)
Supplementary Table 14: List of 40 functional terms significantly enriched in cluster 2
• The result of functinal enrichment analysis identified a total of 40 functional terms that were significantly enriched (B-H q-value ≤0.05) in 93 genes in cluster 2.
• The list of enriched terms is ranked by B-H q-value from the smallest (most significance) to the highest (least significance).
• Functional terms included multiple resources: the Gene Ontology (GO) terms [biological process (BP), cellular component (CC), molecular function (MF)], Human Protein Atlas (HPA/hpa), and REACTOME (REAC/rea), described in 'Term ID', 'Term Name', and 'Domain' columns.
• Overlapping genes refer to a set of genes in each enriched term that were existing among 93 genes in cluster 2 and were categorized into DE, DE/GWAB, GWAB, and network genes. See distribution of genes and term categories in Figure 3 and Supplementary Figure 6c.
• B-H, Benjamini and Hochberg; DE, differentially expressed; GWAB, genome-wide association boosting.
#	Term ID	Term Name	Domain	B-H q-value	Overlapping Genes, N	DE Genes, n	DE/GWAB Genes, n	GWAB Genes, n	Network Genes, n	DE Genes	DE/GWAB Genes	GWAB Genes	Network Genes
1	HPA:047030_22	Soft tissue 1; fibroblasts[Approved,Medium]	hpa	0.00541	16	2	0	2	12	MMP14,SEMA3A		EPHB2,KAT5	ABCA2,DCBLD2,DDR1,DLGAP4,EDIL3,JAG2,KLF5,LTBP4,NOTCH3,PPP1R13L,PTK7,TBX2
2	HPA:004030_22	Breast; myoepithelial cells[Approved,Medium]	hpa	0.00541	22	1	0	4	17	SEMA3A		COPS6,EPHB2,INF2,KAT5	ABCA2,COL13A1,CX3CL1,DCBLD2,DDR1,DLGAP4,EDIL3,EPB41L4B,JAG2,KLF5,LTBP4, MAP3K9,PKP4,PPP1R13L,SEMA3F,TBX2,TGFA
3	REAC:R-HSA-6805567	Keratinization	rea	0.0106	8	1	0	3	4	DSP		DSC2,DSC3,JUP	PERP,PKP2,PKP3,PKP4
4	REAC:R-HSA-6809371	Formation of the cornified envelope	rea	0.0106	8	1	0	3	4	DSP		DSC2,DSC3,JUP	PERP,PKP2,PKP3,PKP4
5	HPA:014020_21	Endometrium 2; glandular cells[Approved,Low]	hpa	0.0188	29	2	0	6	21	MMP14,SEMA3A		COPS6,EPHB2,INF2,KAT5,NEDD4L,TCF3	ABCA2,AGRN,COL13A1,CX3CL1,DCBLD2,DDR1,DDX39A,DLGAP4,EDIL3,EPB41L4B, HSPA12A,JAG2,KLF5,LTBP4, MAP3K9,NOTCH3,PKP4,PPP1R13L,PTK7,TBX2,TGFA
6	HPA:040010_22	Seminal vesicle; glandular cells[Approved,Medium]	hpa	0.0197	22	2	0	4	16	MMP14,SEMA3A		COPS6,EPHB2,INF2,NEDD4L	AGRN,COL13A1,CX3CL1,DCBLD2,DDR1,DDX39A,DLGAP4,EDIL3,EPB41L4B,JAG2,KLF5, LTBP4,PKP4,PTK7,TBX2,TGFA
7	HPA:015010_22	Epididymis; glandular cells[Approved,Medium]	hpa	0.0197	23	1	0	4	18	SEMA3A		COPS6,EPHB2,INF2,KAT5	ABCA2,COL13A1,CX3CL1,DCBLD2,DDR1,DDX39A,DLGAP4,EDIL3,EPB41L4B,JAG2,KLF5, LTBP4,MAP3K9,NOTCH3,PKP4,PPP1R13L,TBX2,TGFA
8	HPA:004020_21	Breast; glandular cells[Approved,Low]	hpa	0.0248	29	2	0	6	21	MMP14,SEMA3A		COPS6,EPHB2,INF2,KAT5,NEDD4L,TCF3	ABCA2,COL13A1,CX3CL1,DCBLD2,DDR1,DDX39A,DLGAP4,EDIL3,EPB41L4B,HSPA12A, JAG2,KLF5,LTBP4,MAP3K9,NOTCH3,PKP4,PPP1R13L,PTK7,SEMA3F,TBX2,TGFA
9	HPA:051010_22	Stomach 1; glandular cells[Approved,Medium]	hpa	0.0248	26	2	0	5	19	MMP14,SEMA3A		COPS6,EPHB2,INF2,KAT5,NEDD4L	ABCA2,AGRN,CX3CL1,DCBLD2,DDR1,DDX39A,DLGAP4,EDIL3,EPB41L4B,JAG2,KLF5, MAP3K9,NOTCH3,PKP4,PPP1R13L,PTK7,SEMA3F,TBX2,TGFA
10	HPA:057010_22	Urinary bladder; urothelial cells[Approved,Medium]	hpa	0.0248	25	2	0	4	19	MMP14,SEMA3A		COPS6,EPHB2,INF2,KAT5	ABCA2,AGRN,COL13A1,CX3CL1,DCBLD2,DDR1,DDX39A,DLGAP4,EDIL3,JAG2,KLF5,LTBP4,MAP3K9,NOTCH3,PKP4,PPP1R13L,PTK7,TBX2,TGFA
11	HPA:043040_21	Skin 1; melanocytes[Approved,Low]	hpa	0.0248	24	2	0	3	19	MMP14,SEMA3A		COPS6,EPHB2,KAT5	ABCA2,COL13A1,CX3CL1,DCBLD2,DDR1,DDX39A,DLGAP4,EDIL3,EPB41L4B,JAG2,KLF5, LTBP4,MAP3K9,NOTCH3,PPP1R13L,PTK7,SEMA3F,TBX2,TGFA
12	HPA:004030_21	Breast; myoepithelial cells[Approved,Low]	hpa	0.0278	25	2	0	4	19	MMP14,SEMA3A		COPS6,EPHB2,INF2,KAT5	ABCA2,COL13A1,CX3CL1,DCBLD2,DDR1,DLGAP4,EDIL3,EPB41L4B,JAG2,KLF5,LTBP4, MAP3K9,NOTCH3,PKP4,PPP1R13L,PTK7,SEMA3F,TBX2,TGFA
13	HPA:026020_22	Liver; hepatocytes[Approved,Medium]	hpa	0.0292	17	2	0	3	12	MMP14,SEMA3A		EPHB2,INF2,KAT5	ABCA2,AGRN,CX3CL1,DCBLD2,EDIL3,JAG2,KLF5,MAP3K9,NOTCH3,PKP4,PPP1R13L,TGFA
14	HPA:011030_22	Colon; peripheral nerve/ganglion[Approved,Medium]	hpa	0.0292	18	0	0	4	14			COPS6,EPHB2,KAT5,NEDD4L	ABCA2,AGRN,CX3CL1,DDR1,DLGAP4,EDIL3,EPB41L4B,JAG2,LTBP4,MAP3K9,PPP1R13L, SEMA3F,TBX2,TGFA
15	HPA:004020_22	Breast; glandular cells[Approved,Medium]	hpa	0.0292	23	1	0	4	18	SEMA3A		COPS6,EPHB2,INF2,KAT5	ABCA2,COL13A1,CX3CL1,DCBLD2,DDR1,DLGAP4,EDIL3,EPB41L4B,JAG2,KLF5,LTBP4, NOTCH3,PKP4,PPP1R13L,PTK7,SEMA3F,TBX2,TGFA
16	GO:0098631	Cell adhesion mediator activity	MF	0.0311	8	1	0	2	5	DSP		DSC2,JUP	BAIAP2,CXADR,ITGA2,PKP2,PKP3
17	GO:0031424	Keratinization	BP	0.0311	8	1	0	3	4	DSP		DSC2,DSC3,JUP	PERP,PKP2,PKP3,PKP4
18	GO:0098632	Cell-cell adhesion mediator activity	MF	0.0311	7	1	0	2	4	DSP		DSC2,JUP	BAIAP2,CXADR,PKP2,PKP3
19	GO:0030057	Desmosome	CC	0.0311	8	1	0	3	4	DSP		DSC2,DSC3,JUP	PERP,PKP2,PKP3,PKP4
20	GO:0001533	Cornified envelope	CC	0.0311	7	1	0	3	3	DSP		DSC2,DSC3,JUP	PKP2,PKP3,PKP4
21	GO:0070268	Cornification	BP	0.0311	8	1	0	3	4	DSP		DSC2,DSC3,JUP	PERP,PKP2,PKP3,PKP4
22	HPA:029010_22	Nasopharynx; respiratory epithelial cells[Approved,Medium]	hpa	0.0318	23	1	0	3	19	SEMA3A		COPS6,EPHB2,KAT5	ABCA2,AGRN,COL13A1,CX3CL1,DCBLD2,DDR1,DDX39A,EDIL3,EPB41L4B,JAG2,KLF5, LTBP4,MAP3K9,NOTCH3,PKP4,PPP1R13L,PTK7,TBX2,TGFA
23	HPA:036010_21	Prostate; glandular cells[Approved,Low]	hpa	0.0318	27	2	0	5	20	MMP14,SEMA3A		COPS6,EPHB2,INF2,KAT5,NEDD4L	ABCA2,COL13A1,CX3CL1,DCBLD2,DDR1,DDX39A,DLGAP4,EDIL3,EPB41L4B,JAG2,KLF5, LTBP4,MAP3K9,NOTCH3,PKP4,PPP1R13L,PTK7,SEMA3F,TBX2,TGFA
24	HPA:018010_22	Fallopian tube; glandular cells[Approved,Medium]	hpa	0.0347	23	2	0	5	16	MMP14,SEMA3A		COPS6,EPHB2,INF2,KAT5,NEDD4L	ABCA2,COL13A1,CX3CL1,DDR1,DLGAP4,EDIL3,EPB41L4B,JAG2,KLF5,LTBP4,MAP3K9, NOTCH3,PKP4,PPP1R13L,TBX2,TGFA
25	HPA:053020_22	Testis; cells in seminiferous ducts[Approved,Medium]	hpa	0.0347	22	1	0	5	16	SEMA3A		COPS6,EPHB2,INF2,KAT5,TCF3	ABCA2,CX3CL1,DCBLD2,DDR1,DDX39A,DLGAP4,EDIL3,JAG2,KLF5,LTBP4,MAP3K9, NOTCH3,PKP4,PPP1R13L,TBX2,TGFA
26	HPA:004010_21	Breast; adipocytes[Approved,Low]	hpa	0.0347	15	2	0	3	10	MMP14,SEMA3A		COPS6,EPHB2,KAT5	AGRN,CX3CL1,DCBLD2,DLGAP4,EDIL3,LTBP4,MAP3K9,NOTCH3,SEMA3F,TBX2
27	HPA:018010_21	Fallopian tube; glandular cells[Approved,Low]	hpa	0.0365	29	2	0	6	21	MMP14,SEMA3A		COPS6,EPHB2,INF2,KAT5,NEDD4L,TCF3	ABCA2,AGRN,COL13A1,CX3CL1,DCBLD2,DDR1,DDX39A,DLGAP4,EDIL3,EPB41L4B,JAG2, KLF5,LTBP4,MAP3K9,NOTCH3,PKP4,PPP1R13L,PTK7,SEMA3F,TBX2,TGFA
28	HPA:026020_21	Liver; hepatocytes[Approved,Low]	hpa	0.0372	24	2	0	4	18	MMP14,SEMA3A		EPHB2,INF2,KAT5,TCF3	ABCA2,AGRN,CX3CL1,DCBLD2,DDR1,DDX39A,EDIL3,EPB41L4B,JAG2,KLF5,LTBP4, MAP3K9,NOTCH3,PKP4,PPP1R13L,SEMA3F,TBX2,TGFA
29	HPA:039010_21	Salivary gland; glandular cells[Approved,Low]	hpa	0.0386	26	1	0	4	21	SEMA3A		COPS6,EPHB2,INF2,KAT5	ABCA2,AGRN,COL13A1,CX3CL1,DCBLD2,DDR1,DDX39A,DLGAP4,EDIL3,EPB41L4B, HSPA12A,JAG2,KLF5,MAP3K9,NOTCH3,PKP4,PPP1R13L,PTK7,SEMA3F,TBX2,TGFA
30	REAC:R-HSA-73857	RNA Polymerase II Transcription	rea	0.0395	18	0	1	7	10		LEF1	EGFR,ERBB2,KAT5,NEDD4L,PML,RUNX1,TCF3	BMP2,DDX39A,HES1,KMT2A,NOTCH3,PERP,PPP1R13L,SMAD6,TFAP2C,TGFA
31	HPA:036010_22	Prostate; glandular cells[Approved,Medium]	hpa	0.04	20	2	0	3	15	MMP14,SEMA3A		EPHB2,INF2,NEDD4L	ABCA2,COL13A1,CX3CL1,DDR1,DLGAP4,EDIL3,EPB41L4B,JAG2,KLF5,LTBP4,PKP4, PPP1R13L,PTK7,TBX2,TGFA
32	HPA:007010_22	Cerebellum; Purkinje cells[Approved,Medium]	hpa	0.04	20	1	0	4	15	SEMA3A		COPS6,EPHB2,INF2,KAT5	ABCA2,AGRN,CX3CL1,DCBLD2,DDR1,EDIL3,EPB41L4B,JAG2,KLF5,MAP3K9,NOTCH3, PPP1R13L,PTK7,SEMA3F,TBX2
33	HPA:009010_21	Cervix, uterine; glandular cells[Approved,Low]	hpa	0.04	26	2	0	5	19	MMP14,SEMA3A		COPS6,EPHB2,INF2,KAT5,NEDD4L	ABCA2,COL13A1,CX3CL1,DCBLD2,DDR1,DLGAP4,EDIL3,EPB41L4B,HSPA12A,JAG2,KLF5, LTBP4,MAP3K9,NOTCH3,PKP4,PTK7,SEMA3F,TBX2,TGFA
34	HPA:029010_21	Nasopharynx; respiratory epithelial cells[Approved,Low]	hpa	0.04	28	2	0	6	20	MMP14,SEMA3A		COPS6,EPHB2,INF2,KAT5,NEDD4L,TCF3	ABCA2,AGRN,COL13A1,CX3CL1,DCBLD2,DDR1,DDX39A,EDIL3,EPB41L4B,JAG2,KLF5, LTBP4,MAP3K9,NOTCH3,PKP4,PPP1R13L,PTK7,SEMA3F,TBX2,TGFA
35	GO:0008544	Epidermis development	BP	0.0434	16	1	0	6	9	DSP		BCL2,DSC2,DSC3,EGFR,JUP,RUNX1	AGPAT2,ELF3,FGFR2,HES1,JAG2,PERP,PKP2,PKP3,PKP4
36	GO:0005654	Nucleoplasm	CC	0.0434	27	0	1	8	18		LEF1	ATN1,BCL2,COPS6,KAT5,NEDD4L,PML,RUNX1,TCF3	CXADR,DDX39A,ELF3,FGFR2,HES1,KLF12,KLF5,KMT2A,MYO1C,NOTCH3,NPAS2,NRG1, PKP2,PKP3,PPP1R13L,SMAD6,SOX13,TFAP2C
37	HPA:052010_22	Stomach 2; glandular cells[Approved,Medium]	hpa	0.0445	24	2	0	5	17	MMP14,SEMA3A		COPS6,EPHB2,INF2,KAT5,NEDD4L	ABCA2,CX3CL1,DCBLD2,DDR1,DDX39A,DLGAP4,EDIL3,EPB41L4B,JAG2,KLF5,MAP3K9, NOTCH3,PKP4,PPP1R13L,PTK7,TBX2,TGFA
38	HPA:048010_21	Soft tissue 2; adipocytes[Approved,Low]	hpa	0.0452	17	2	0	3	12	MMP14,SEMA3A		COPS6,EPHB2,KAT5	AGRN,CX3CL1,DCBLD2,DDR1,DLGAP4,EDIL3,JAG2,KLF5,LTBP4,NOTCH3,SEMA3F,TBX2
39	HPA:057010_21	Urinary bladder; urothelial cells[Approved,Low]	hpa	0.0452	29	2	0	6	21	MMP14,SEMA3A		COPS6,EPHB2,INF2,KAT5,NEDD4L,TCF3	ABCA2,AGRN,COL13A1,CX3CL1,DCBLD2,DDR1,DDX39A,DLGAP4,EDIL3,EPB41L4B,JAG2, KLF5,LTBP4,MAP3K9,NOTCH3,PKP4,PPP1R13L,PTK7,SEMA3F,TBX2,TGFA
40	REAC:R-HSA-74160	Gene expression (Transcription)	rea	0.0471	19	0	1	7	11		LEF1	EGFR,ERBB2,KAT5,NEDD4L,PML,RUNX1,TCF3	BMP2,DDX39A,HES1,KMT2A,MYO1C,NOTCH3,PERP,PPP1R13L,SMAD6,TFAP2C,TGFA
