## Supplementary Tables for "Network-based integrative analysis of lithium response in bipolar disorder using transcriptomic and GWAS data": Suppl_Table15_KEGG_37_pathways_Dec2021.xlsx

### Sheet: Kegg (37 pathways)
Supplementary Table 15: List of 37 KEGG pathways significantly enriched in the top 500-proximal gene network
• The result of KEGG pathway enrichment analysis identified a total of 37 KEGG pathways that were significantly enriched (B-H q-value ≤0.05) in the top 500-proximal gene network.
• Out of the 37 enriched KEGG pathways, 17 were relevant to BD/neuronal system based on previous knowledge and biological connection through the KEGG database. See the 17 KEGG pathways represented with 'check mark' in 'Relevant to BD/Neuronal System' column.
• A total of 37 KEGG pathways were enriched in 196 genes, while a subset of 17 relevant KEGG pathways were enriched in 130 genes, out of the top 500 proximal network genes.
• The list of enriched terms is ranked by B-H q-value from the smallest (most significance) to the highest (least significance).
• Functional terms included Kyoto Encyclopedia of Genes and Genomes (KEGG/keg), described in 'BSID', 'KEGG ID', and 'Domain' columns.
• The KEGG pathways were categorized into classes according to 'KEGG pathway maps' derived from the original KEGG database. See 'KEGG Pathway Classes' column.
• Overlapping genes refer to a set of genes in each enriched KEGG pathway that were existing in the top 500 proximal network genes and were categorized into DE, DE/GWAB, GWAB, and network genes. See the distribution of genes and the KEGG classification in Figures 4a, b, and Supplementary Figure 7.
• B-H, Benjamini and Hochberg; DE, differentially expressed; GWAB, genome-wide association boosting.
#	BSID	KEGG ID	KEGG Pathway	Domain	KEGG Pathway Classes	Relevant to BD/Neuronal System (✓, n=17)	B-H q-value	Overlapping Genes, N	DE Genes, n	DE/GWAB Genes, n	GWAB Genes, n	Network Genes, n	DE Genes	DE/GWAB Genes	GWAB Genes	Network Genes
1	83105	hsa05200	Pathways in cancer	keg	Human diseases		1.054e-21	61	2	1	16	42	PDGFA,SLC2A1	LEF1	BCL2,CDH1,COL4A3,EGFR,ERBB2,FN1,IGF1R,JUP,MET,PDGFRA,PDGFRB,PML,RARB, RUNX1,SMAD3,ZBTB16	ADCY1,ADCY2,AGTR1,AKT3,AR,BMP2,COL4A1,COL4A2,CXCL12,EDNRA,FGF18,FGFR1, FGFR2,FGFR3,FZD1,FZD4,FZD6,FZD7,HGF,IGF1,ITGA2,LAMA2,LAMA4,LAMB1,LAMB2, LAMC1,LPAR1,MMP2,NKX3-1,PAX8,PDGFB,PGF,PLCB1,PRKCG,PTGER1,PTGER3,TGFA, TGFB2,TGFB3,TRAF4,VEGFA,WNT6
2	83067	hsa04510	Focal adhesion	keg	Cellular processes	1	8.037e-20	42	2	1	11	28	COL6A3,PDGFA	FLNC	BCL2,CAV1,COL4A3,EGFR,ERBB2,FN1,IGF1R,MET,PARVA,PDGFRA,PDGFRB	AKT3,CAV2,CCND2,COL1A1,COL1A2,COL4A1,COL4A2,COL6A1,COL6A2,FLNA,HGF,IGF1, ITGA2,ITGA7,ITGB4,ITGB5,LAMA2,LAMA4,LAMB1,LAMB2,LAMC1,PDGFB,PDGFC,PGF, PRKCG,THBS1,TNC,VEGFA
3	782000	hsa05205	Proteoglycans in cancer	keg	Human diseases		3.302e-15	37	0	1	10	26		FLNC	CAMK2B,CAV1,DCN,EGFR,ERBB2,ERBB3,ESR1,FN1,IGF1R,MET	AKT3,ANK2,CAV2,CD44,FGFR1,FLNA,FZD1,FZD4,FZD6,FZD7,HGF,HSPG2,IGF1,IGF2, ITGA2,ITGB5,LUM,MMP2, PLAU,PRKCG,TGFB2,THBS1,TIAM1,TIMP3,VEGFA,WNT6
4	83068	hsa04512	ECM-receptor interaction	keg	Environmental information processing	1	1.566e-13	23	1	0	2	20	COL6A3		COL4A3,FN1	AGRN,CD44,COL1A1,COL1A2,COL4A1,COL4A2,COL6A1,COL6A2,HSPG2,ITGA2,ITGA7, ITGB4,ITGB5,LAMA2,LAMA4,LAMB1,LAMB2,LAMC1,THBS1,TNC
5	692234	hsa04151	PI3K-Akt signaling pathway	keg	Environmental information processing	1	9.622e-13	44	3	0	9	32	COL6A3,EFNA1,PDGFA		BCL2,COL4A3,EGFR,FN1,IGF1R,JAK3,MET,PDGFRA,PDGFRB	AKT3,CCND2,COL1A1,COL1A2,COL4A1,COL4A2,COL6A1,COL6A2,EPHA2,FGF18,FGFR1, FGFR2,FGFR3,HGF,IGF1,ITGA2,ITGA7,ITGB4,ITGB5,LAMA2,LAMA4,LAMB1,LAMB2,LAMC1,LPAR1,OSMR,PDGFB,PDGFC,PGF,THBS1,TNC, VEGFA
6	1404798	hsa01521	EGFR tyrosine kinase inhibitor resistance	keg	Human diseases	1	6.132e-12	21	1	0	8	12	PDGFA		BCL2,EGFR,ERBB2,ERBB3,IGF1R,MET,PDGFRA,PDGFRB	AKT3,AXL,FGFR2,FGFR3,HGF,IGF1,NRG1,PDGFB,PDGFC,PRKCG,TGFA,VEGFA
7	868086	hsa04015	Rap1 signaling pathway	keg	Environmental information processing	1	3.831e-11	32	2	1	8	21	EFNA1,PDGFA	PRKD1	CDH1,EGFR,GNAO1,GRIN1,IGF1R,MET,PDGFRA,PDGFRB	ADCY1,ADCY2,AKT3,DRD2,EPHA2,FGF18,FGFR1,FGFR2,FGFR3,HGF,IGF1,LPAR1, PDGFB,PDGFC,PGF,PLCB1, PRKCG,RAP1GAP,THBS1,TIAM1,VEGFA
8	172847	hsa04974	Protein digestion and absorption	keg	Organismal systems		5.849e-09	19	2	0	2	15	COL15A1,COL6A3		COL4A3,ELN	CELA3A,COL11A2,COL13A1,COL14A1,COL18A1,COL1A1,COL1A2,COL3A1,COL4A1, COL4A2,COL5A1,COL5A2, COL6A1,COL6A2,COL7A1
9	83111	hsa05215	Prostate cancer	keg	Human diseases		1.7e-07	17	1	1	6	9	PDGFA	LEF1	BCL2,EGFR,ERBB2,IGF1R,PDGFRA,PDGFRB	AKT3,AR,FGFR1,FGFR2,IGF1,NKX3-1,PDGFB,PDGFC,TGFA
10	83114	hsa05218	Melanoma	keg	Human diseases		2.165e-06	14	1	0	6	7	PDGFA		CDH1,EGFR,IGF1R,MET,PDGFRA,PDGFRB	AKT3,FGF18,FGFR1,HGF,IGF1,PDGFB,PDGFC
11	1435207	hsa05224	Breast cancer	keg	Human diseases		1.221e-05	19	1	1	4	13	HEY1	LEF1	EGFR,ERBB2,ESR1,IGF1R	AKT3,FGF18,FGFR1,FZD1,FZD4,FZD6,FZD7,HES1,IGF1,JAG1,JAG2,NOTCH3,WNT6
12	373901	hsa05166	HTLV-I infection	keg	Human diseases		1.678e-05	26	2	0	7	17	PDGFA,SLC2A1		JAK3,KAT5,NRP1,PDGFRA,PDGFRB,SMAD3,TCF3	ADCY1,ADCY2,AKT3,CCND2,EGR1,FZD1,FZD4,FZD6,FZD7,HLA-DOA,IL1R1,MSX1, NFATC1,PDGFB,TGFB2,TGFB3,WNT6
13	117293	hsa05412	Arrhythmogenic right ventricular cardiomyopathy (ARVC)	keg	Human diseases		2.284e-05	13	1	1	4	7	DSP	LEF1	CDH2,DSC2,JUP,SGCD	ITGA2,ITGA7,ITGB4,ITGB5,LAMA2,LMPKP2
14	83072	hsa04540	Gap junction	keg	Cellular processes	1	3.833e-05	14	1	0	3	10	PDGFA		EGFR,PDGFRA,PDGFRB	ADCY1,ADCY2,DRD2,HTR2C,LPAR1,PDGFB,PDGFC,PLCB1,PRKCG,TJP1
15	121494	hsa05414	Dilated cardiomyopathy	keg	Human diseases		4.976e-05	14	1	0	2	11	TPM2		SGCD,TPM1	ADCY1,ADCY2,IGF1,ITGA2,ITGA7,ITGB4,ITGB5,LAMA2,LMTGFB2,TGFB3
16	868085	hsa04014	Ras signaling pathway	keg	Environmental information processing	1	6.596e-05	23	2	0	6	15	EFNA1,PDGFA		EGFR,GRIN1,IGF1R,MET,PDGFRA,PDGFRB	AKT3,EPHA2,FGF18,FGFR1,FGFR2,FGFR3,HGF,HTR7,IGF1,PDGFB,PDGFC,PGF,PRKCG,TIAM1,VEGFA
17	523016	hsa05202	Transcriptional misregulation in cancer	keg	Human diseases		7.305e-05	20	2	0	7	11	IGFBP3,PDGFA		IGF1R,JUP,MET,PML,RUNX1,TCF3,ZBTB16	CCND2,ETV1,ETV5,IGF1,KMT2A,MYCN,PAX3,PAX8,PLAT,PLAU,RUNX2
18	749777	hsa04390	Hippo signaling pathway	keg	Environmental information processing	1	0.0001032	18	0	1	3	14		LEF1	CDH1,SMAD3,SOX2	BMP2,BMP7,CCND2,CTGF,FZD1,FZD4,FZD6,FZD7,SERPINE1,SNAI2,TGFB2,TGFB3,WNT6,WWTR1
19	83064	hsa04350	TGF-beta signaling pathway	keg	Environmental information processing	1	0.000104	13	1	0	2	10	CHRD		DCN,SMAD3	ACVR1B,BMP2,BMP7,FST,ID4,LTBP1,SMAD6,TGFB2,TGFB3,THBS1
20	83070	hsa04520	Adherens junction	keg	Cellular processes	1	0.0001074	12	0	1	6	5		LEF1	CDH1,EGFR,ERBB2,IGF1R,MET,SMAD3	BAIAP2,FGFR1,NECTIN1,SNAI2,TJP1
21	83110	hsa05215	Glioma	keg	Human diseases		0.0001828	11	1	0	5	5	PDGFA		CAMK2B,EGFR,IGF1R,PDGFRA,PDGFRB	AKT3,IGF1,PDGFB,PRKCG,TGFA
22	1059538	hsa05230	Central carbon metabolism in cancer	keg	Human diseases		0.0002079	11	1	0	5	5	SLC2A1		EGFR,ERBB2,MET,PDGFRA,PDGFRB	AKT3,FGFR1,FGFR2,FGFR3,NTRK3
23	114229	hsa05410	Hypertrophic cardiomyopathy (HCM)	keg	Human diseases		0.0004077	12	1	0	2	9	TPM2		SGCD,TPM1	IGF1,ITGA2,ITGA7,ITGB4,ITGB5,LAMA2,LMTGFB2,TGFB3
24	83065	hsa04360	Axon guidance	keg	Organismal systems	1	0.0004808	18	2	0	5	11	EFNA1,SEMA3A		CAMK2B,EPHB2,MET,NRP1,SLIT2	BMP7,CXCL12,EFNB2,EFNB3,EPHA2,EPHA3,SEMA3F,SEMA4F,SEMA5A,SLIT1,SLIT3
25	83089	hsa04810	Regulation of actin cytoskeleton	keg	Cellular processes	1	0.0006009	20	1	0	4	15	PDGFA		EGFR,FN1,PDGFRA,PDGFRB	ARHGEF4,ARPC1B,BAIAP2,FGF18,FGFR1,FGFR2,FGFR3,ITGA2,ITGA7,ITGB4,ITGB5, MYH10,PDGFB,PDGFC,TIAM1
26	83048	hsa04010	MAPK signaling pathway	keg	Environmental information processing	1	0.0008978	22	1	1	4	16	PDGFA	FLNC	CACNA1A,EGFR,PDGFRA,PDGFRB	AKT3,CACNA1G,FGF18,FGFR1,FGFR2,FGFR3,FLNA,GADD45B,IL1R1,MAPK8IP2,NFATC1,NTRK2,PDGFB,PRKCG, TGFB2,TGFB3
27	83092	hsa04916	Melanogenesis	keg	Organismal systems		0.002296	12	0	1	2	9		LEF1	CAMK2B,GNAO1	ADCY1,ADCY2,FZD1,FZD4,FZD6,FZD7,PLCB1,PRKCG,WNT6
28	695200	hsa04066	HIF-1 signaling pathway	keg	Environmental information processing	1	0.002296	12	1	0	5	6	SLC2A1		BCL2,CAMK2B,EGFR,ERBB2,IGF1R	AKT3,IGF1,PRKCG,SERPINE1,TIMP1,VEGFA
29	852705	hsa05206	MicroRNAs in cancer	keg	Human diseases		0.002798	23	1	0	8	14	PDGFA		BCL2,EGFR,ERBB2,ERBB3,MET,PDGFRA,PDGFRB,TPM1	CCND2,CD44,FGFR3,MMP16,NOTCH3,PDGFB,PLAU,PRKCE,PRKCG,TGFB2,THBS1,TIMP3,TNC,VEGFA
30	83107	hsa05211	Renal cell carcinoma	keg	Human diseases		0.003999	9	1	0	1	7	SLC2A1		MET	AKT3,HGF,PDGFB,TGFA,TGFB2,TGFB3,VEGFA
31	83061	hsa04310	Wnt signaling pathway	keg	Environmental information processing	1	0.00418	14	0	1	2	11		LEF1	CAMK2B,SMAD3	CCND2,FZD1,FZD4,FZD6,FZD7,NFATC1,PLCB1,PRKCG,SFRP1,SFRP4,WNT6
32	1311074	hsa04072	Phospholipase D signaling pathway	keg	Environmental information processing	1	0.004805	14	1	0	3	10	PDGFA		EGFR,PDGFRA,PDGFRB	ADCY1,ADCY2,AGPAT2,AGTR1,AKT3,LPAR1,PDGFB,PDGFC,PLCB1,SPHK1
33	1272485	hsa04925	Aldosterone synthesis and secretion	keg	Organismal systems		0.0049	10	0	1	1	8		PRKD1	CAMK2B	ADCY1,ADCY2,AGTR1,CACNA1G,NPR1,PLCB1,PRKCE,PRKCG
34	83051	hsa04060	Cytokine-cytokine receptor interaction	keg	Environmental information processing	1	0.007902	20	2	0	4	14	IL17RC,PDGFA		EGFR,MET,PDGFRA,PDGFRB	ACVR1B,BMP2,BMP7,CX3CL1,CXCL12,EDA,HGF,IL1R1,OSMR,PDGFB,PDGFC,TGFB2, TGFB3,VEGFA
35	777534	hsa04911	Insulin secretion	keg	Organismal systems		0.01706	9	1	0	1	7	SLC2A1		CAMK2B	ABCC8,ADCY1,ADCY2,GLP1R,KCNMA1,PLCB1,PRKCG
36	83113	hsa05217	Basal cell carcinoma	keg	Human diseases		0.01796	7	0	1	0	6		LEF1		BMP2,FZD1,FZD4,FZD6,FZD7,WNT6
37	908257	hsa04261	Adrenergic signaling in cardiomyocytes	keg	Organismal systems		0.02409	12	1	0	4	7	TPM2		ATP2B2,BCL2,CAMK2B,TPM1	ADCY1,ADCY2,ADRA1D,AGTR1,AKT3,ATP2B3,PLCB1
