## Supplementary Tables for "Network-based integrative analysis of lithium response in bipolar disorder using transcriptomic and GWAS data": Suppl_Table16_top3_network_connectivity_updated_Dec2021.xlsx

### Sheet: network connectivity_top3KEGG
Supplementary Table 16: Results of network connnectivity analysis for the top 3 of 37 significantly enriched KEGG pathways and of 17 relevant significantly enriched KEGG pathways
• Network connnectivity analysis was performed in the top 500-proximal gene network, see the 500-gene network in Figure 2c. However, a connectivity of the 95-gene set for the top 3 of 37 significantly enriched KEGG pathways and 17 relevant significantly enriched KEGG pathways are presented here, Supplementary Table 16.
• Connect degree refers to a degree of network connectivity of each gene to its neighboring genes. The higher degree is the more connected. See the network, including connectivity, and distribution of 54 genes in the top 3 of 17 relevant significantly enriched KEGG pathways in Figures 4c and d.
• The list of genes is ranked by degree of connnectivity from the highest (most connected) to the lowest (least connected).
• The set of genes involving in the top 3 of 37 significantly enriched KEGG pathways (90 genes) and of 17 relevant significantly enriched KEGG (54 genes) pathways are listed in the last two columns. 'Check mark' and 'cross mark' represent 'included' and 'excluded' genes in the corresponding pathways, respectively.
• Details of 37 significantly enriched KEGG pathways and 17 relevant significantly enriched KEGG pathways, including gene involvement can be seen in Supplementary Figure 7 and Supplementary Table 15.
• The human hg19 genome assembly was used for gene annotation.
• DE, differentially expressed; GWAB, genome-wide association boosting analysis.
Gene Symbol	Gene ID	Gene Full Name	Chr Location	Connectivity Analysis					Gene Annotation	In the Top 3 37 KEGG Pathways (n=90 genes)	In the Top 3 17 Relevant KEGG Pathways (n=54 genes)
				Betweenness Centrality	Clustering Coefficient	DE Genes	GWAB Genes	Connect Degree
EGFR	1956	Epidermal growth factor receptor	7p11.2	0.0238724	0.289868	0	1	258	GWAB	1	1
TGFB2	7042	Transforming growth factor beta 2	1q41	0.0147444	0.307018	0	0	246	Network	1	-1
CAMK2B	816	Calcium/calmodulin dependent protein kinase II beta	7p13	0.00842145	0.404837	0	1	235	GWAB	1	-1
FGFR1	2260	Fibroblast growth factor receptor 1	8p11.23	0.0115784	0.308201	0	0	235	Network	1	1
TIMP3	7078	TIMP metallopeptidase inhibitor 3	22q12.3	0.0121345	0.32941	0	0	230	Network	1	-1
LAMA4	3910	Laminin subunit alpha 4	6q21	0.0137905	0.336363	0	0	217	Network	1	1
COL1A1	1277	Collagen type I alpha 1 chain	17q21.33	0.00521306	0.377814	0	0	202	Network	1	1
PDGFRA	5156	Platelet derived growth factor receptor alpha	4q12	0.00820823	0.329844	0	1	195	GWAB	1	1
COL6A1	1291	Collagen type VI alpha 1 chain	21q22.3	0.0071421	0.346392	0	0	195	Network	1	1
LAMC1	3915	Laminin subunit gamma 1	1q25.3	0.0055613	0.40022	0	0	191	Network	1	1
ADCY2	108	Adenylate cyclase 2	5p15.31	0.00340585	0.460599	0	0	189	Network	1	-1
ADCY1	107	Adenylate cyclase 1	7p12.3	0.00372425	0.468882	0	0	188	Network	1	-1
COL4A2	1284	Collagen type IV alpha 2 chain	13q34	0.00430168	0.396757	0	0	187	Network	1	1
FGF18	8817	Fibroblast growth factor 18	5q35.1	0.00528222	0.426678	0	0	186	Network	1	1
PAX8	7849	Paired box 8	2q14.1	0.00339567	0.492124	0	0	186	Network	1	-1
MMP2	4313	Matrix metallopeptidase 2	16q12.2	0.00495319	0.375264	0	0	185	Network	1	-1
PDGFB	5155	Platelet derived growth factor subunit B	22q13.1	0.00347626	0.467389	0	0	175	Network	1	1
WNT6	7475	Wnt family member 6	2q35	0.00306304	0.505222	0	0	175	Network	1	-1
COL6A2	1292	Collagen type VI alpha 2 chain	21q22.3	0.00389597	0.394508	0	0	164	Network	1	1
FGFR2	2263	Fibroblast growth factor receptor 2	10q26.13	0.00963035	0.310157	0	0	163	Network	1	1
COL4A1	1282	Collagen type IV alpha 1 chain	13q34	0.00265645	0.427593	0	0	159	Network	1	1
FZD7	8324	Frizzled class receptor 7	2q33.1	0.00423025	0.379114	0	0	148	Network	1	-1
TGFB3	7043	Transforming growth factor beta 3	14q24.3	0.00381916	0.404529	0	0	147	Network	1	-1
ITGB4	3691	Integrin subunit beta 4	17q25.1	0.00565218	0.337648	0	0	146	Network	1	1
LPAR1	1902	Lysophosphatidic acid receptor 1	9q31.3	0.00206889	0.432385	0	0	143	Network	1	1
THBS1	7057	Thrombospondin 1	15q14	0.00279663	0.435821	0	0	142	Network	1	1
RARB	5915	Retinoic acid receptor beta	3p24.2	0.00239357	0.445221	0	1	140	GWAB	1	-1
COL4A3	1285	Collagen type IV alpha 3 chain	2q36.3	0.00196893	0.489834	0	1	139	GWAB	1	1
AKT3	10000	AKT serine/threonine kinase 3	1q43-q44	0.00248879	0.421211	0	0	137	Network	1	1
IGF2	3481	Insulin like growth factor 2	11p15.5	0.00331581	0.369319	0	0	134	Network	1	-1
LAMB2	3913	Laminin subunit beta 2	3p21.31	0.00254819	0.428571	0	0	134	Network	1	1
ERBB3	2065	Erb-b2 receptor tyrosine kinase 3	12q13.2	0.00485486	0.339695	0	1	132	GWAB	1	-1
JAK3	3718	Janus kinase 3	19p13.11	0.00097	0.614966	0	1	132	GWAB	-1	1
ANK2	287	Ankyrin 2	4q25-q26	0.00270402	0.374328	0	0	127	Network	1	-1
ESR1	2099	Estrogen receptor 1	6q25.1-q25.2	0.00193913	0.518349	0	1	126	GWAB	1	-1
NKX3-1	4824	NK3 homeobox 1	8p21.2	0.0013121	0.577891	0	0	124	Network	1	-1
PTGER1	5731	Prostaglandin E receptor 1	19p13.12	0.000618	0.644899	0	0	124	Network	1	-1
LAMB1	3912	Laminin subunit beta 1	7q31.1	0.000871	0.545727	0	0	116	Network	1	1
COL1A2	1278	Collagen type I alpha 2 chain	7q21.3	0.00103425	0.490918	0	0	114	Network	1	1
AGRN	375790	Agrin	1p36.33	0.00312662	0.394595	0	0	113	Network	-1	1
HSPG2	3339	Heparan sulfate proteoglycan 2	1p36.12	0.00161369	0.440315	0	0	112	Network	1	1
FN1	2335	Fibronectin 1	2q35	0.00072	0.569147	0	1	109	GWAB	1	1
MET	4233	MET proto-oncogene, receptor tyrosine kinase	7q31.2	0.00272866	0.361876	0	1	109	GWAB	1	1
CAV1	857	Caveolin 1	7q31.2	0.000863	0.5544	0	1	107	GWAB	1	1
PTGER3	5733	Prostaglandin E receptor 3	1p31.1	0.00148995	0.512255	0	0	107	Network	1	-1
IGF1R	3480	Insulin like growth factor 1 receptor	15q26.3	0.0037656	0.387601	0	1	106	GWAB	1	1
CXCL12	6387	C-X-C motif chemokine ligand 12	10q11.21	0.00130333	0.418315	0	0	105	Network	1	-1
OSMR	9180	Oncostatin M receptor	5p13.1	0.00155516	0.434653	0	0	104	Network	-1	1
FZD4	8322	Frizzled class receptor 4	11q14.2	0.001364	0.398369	0	0	102	Network	1	-1
TNC	3371	Tenascin C	9q33.1	0.000703	0.548713	0	0	101	Network	1	1
CAV2	858	Caveolin 2	7q31.2	0.000788	0.53927	0	0	99	Network	1	1
DCN	1634	Decorin	12q21.33	0.00077	0.51864	0	1	96	GWAB	1	-1
RUNX1	861	RUNX family transcription factor 1	21q22.12	0.00260459	0.321711	0	1	96	GWAB	1	-1
PRKCG	5582	Protein kinase C gamma	19q13.42	0.000263	0.724561	0	0	96	Network	1	1
ITGB5	3693	Integrin subunit beta 5	3q21.2	0.00110867	0.543337	0	0	95	Network	1	1
PGF	5228	Placental growth factor	14q24.3	0.0017417	0.406943	0	0	95	Network	1	1
PLAU	5328	Plasminogen activator, urokinase	10q22.2	0.00191537	0.459163	0	0	94	Network	1	-1
PLCB1	23236	Phospholipase C beta 1	20p12.3	0.00109453	0.4337	0	0	91	Network	1	-1
PDGFC	56034	Platelet derived growth factor C	4q32.1	0.000933	0.524726	0	0	87	Network	1	1
FGFR3	2261	Fibroblast growth factor receptor 3	4p16.3	0.00151036	0.415222	0	0	83	Network	1	1
FLNC	2318	Filamin C	7q32.1	0.000898	0.43511	1	1	82	DE/GWAB	1	1
TGFA	7039	Transforming growth factor alpha	2p13.3	0.00123792	0.385185	0	0	81	Network	1	-1
PARVA	55742	Parvin alpha	11p15.3	0.000469	0.52061	0	1	79	GWAB	1	1
ITGA7	3679	Integrin subunit alpha 7	12q13.2	0.000763	0.445554	0	0	78	Network	1	1
ERBB2	2064	Erb-b2 receptor tyrosine kinase 2	17q12	0.00171739	0.383509	0	1	76	GWAB	1	1
EDNRA	1909	Endothelin receptor type A	4q31.22-q31.23	0.000466	0.50386	0	0	76	Network	1	-1
PDGFA	5154	Platelet derived growth factor subunit A	7p22.3	0.000954	0.405766	1	0	75	DE	1	1
SLC2A1	6513	Solute carrier family 2 member 1	1p34.2	0.00415954	0.365405	1	0	75	DE	1	-1
SMAD3	4088	SMAD family member 3	15q22.33	0.00115641	0.392547	0	1	70	GWAB	1	-1
AR	367	Androgen receptor	Xq12	0.00125403	0.419876	0	0	70	Network	1	-1
VEGFA	7422	Vascular endothelial growth factor A	6p21.1	0.00146102	0.402387	0	0	69	Network	1	1
IGF1	3479	Insulin like growth factor 1	12q23.2	0.000484	0.464496	0	0	67	Network	1	1
FZD1	8321	Frizzled class receptor 1	7q21.13	0.000379	0.560839	0	0	66	Network	1	-1
ITGA2	3673	Integrin subunit alpha 2	5q11.2	0.000706	0.430303	0	0	66	Network	1	1
LAMA2	3908	Laminin subunit alpha 2	6q22.33	0.000285	0.550481	0	0	65	Network	1	1
FLNA	2316	Filamin A	Xq28	0.000569	0.541243	0	0	60	Network	1	1
HGF	3082	Hepatocyte growth factor	7q21.11	0.000336	0.503214	0	0	59	Network	1	1
AGTR1	185	Angiotensin II receptor type 1	3q24	0.000853	0.430127	0	0	58	Network	1	-1
PML	5371	Promyelocytic leukemia	15q24.1	0.00155143	0.394613	0	1	55	GWAB	1	-1
PDGFRB	5159	Platelet derived growth factor receptor beta	5q32	0.000165	0.584465	0	1	52	GWAB	1	1
LUM	4060	Lumican	12q21.33	0.000102	0.684898	0	0	50	Network	1	-1
COL6A3	1293	Collagen type VI alpha 3 chain	2q37.3	0.000125	0.659014	1	0	49	DE	1	1
EPHA2	1969	EPH receptor A2	1p36.13	0.000625	0.459903	0	0	46	Network	-1	1
CD44	960	CD44 molecule (Indian blood group)	11p13	0.000641	0.466667	0	0	45	Network	1	1
TIAM1	7074	TIAM Rac1 associated GEF 1	21q22.11	0.000384	0.45	0	0	41	Network	1	-1
CDH1	999	Cadherin 1	16q22.1	0.000733	0.40256	0	1	38	GWAB	1	-1
FZD6	8323	Frizzled class receptor 6	8q22.3	0.000383	0.492437	0	0	35	Network	1	-1
EFNA1	1942	Ephrin A1	1q22	0.00417786	0.237077	1	0	34	DE	-1	1
BCL2	596	BCL2 apoptosis regulator	18q21.33	0.000418	0.369318	0	1	33	GWAB	1	1
BMP2	650	Bone morphogenetic protein 2	20p12.3	0.000204	0.429885	0	0	30	Network	1	-1
CCND2	894	Cyclin D2	12p13.32	7.34e-05	0.471861	0	0	22	Network	1	1
TRAF4	9618	TNF receptor associated factor 4	17q11.2	0.00011	0.4	0	0	20	Network	1	-1
LEF1	51176	Lymphoid enhancer binding factor 1	4q25	0.000187	0.233918	1	1	19	DE/GWAB	1	-1
JUP	3728	Junction plakoglobin	17q21.2	8.14e-05	0.474359	0	1	13	GWAB	1	-1
ZBTB16	7704	Zinc finger and BTB domain containing 16	11q23.2	2.26e-05	0.464286	0	1	8	GWAB	1	-1
