## Supplementary Tables for "Network-based integrative analysis of lithium response in bipolar disorder using transcriptomic and GWAS data": Suppl_Table17_Comparison_PGCBD_ConLiGen_Dec2021.xlsx

### Sheet: post-hoc comparison
Supplementary Table 17: Results of a post-hoc comparison of 37 significantly DE genes in Li-.LR vs Li-.NR of the PGBD/VA, ConLiGen, and PGC-BD2 GWA studies
• The table shows results of a post-hoc comparison of SNPs P-values of 37 significantly DE genes (CPM >1, P-value <0.05, log2FC ≥|1|, and B-H q-value ≤0.20) in Li-.LR vs Li-.NR among the PGBD/VA (our study), ConLiGen, and PGC-BD2 GWA studies. Out of 37 DE genes, 35 were available and tested in the three GWAS data sets.
• Note that the full list of 37 significantly DE genes in Li-.LR vs Li-.NR of the PGBD/VA GWAS can be seen in Figures 1c, d and Supplementary Table 8a.
• We used the Bonferroni correction for 105 tests (=35 genes x 3 data sets) of the PGBD/VA, ConLiGen, and PGC-BD2 GWA studies and considered significant association at the Min P-value of <4.76E-04, shown in bold.
• The list of genes is ranked by minimal SNP P-values of the PGBD/VA GWAS from the smallest (most significance) to the highest (least significance).
• nSNPs refers to a number of SNPs were covered for each gene.
• Additional details of a post-hoc comparison analysis, including the PGBD/VA, ConLiGen, and PGC-BD2 GWA studies can be seen in Supplemental Methods.
• The human hg19 genome assembly was used for gene annotation.
• B-H, Benjamini and Hochberg; CMP, counts-per-million; DE, differentially expressed; FC, fold-change; GWAS, genome-wide association study; kb, kilobases; LR, BD Li responders; NA, not available; NR, BD Li non-responders; SNP, single nucleotide polymorphism.
						Our Study
						PGBD/VA GWAS of Li Response		ConLiGen GWAS of Li Response		PGC-BD2 GWAS of BD
Ensembl Gene ID	Gene Symbol	Gene ID	Gene Full Name	Chr Location	Gene Size (kb)	(n=256)		(n=2563)		(n=51 710)
						Min P-value	nSNPs	Min P-value	nSNPs	Min P-value	nSNPs
ENSG00000184489	PTP4A3	11156	Protein tyrosine phosphatase 4A3	8q24.3	40.4	4e-07	88	0.001657	276	0.1944	4
ENSG00000107623	NA	NA	NA	10q11.22	13.3	1.8e-05	74	0.00708	116	0.2041	17
ENSG00000128709	HOXD9	3235	Homeobox D9	2q31.1	2.2	4.6e-05	28	0.01111	81	0.2422	1
ENSG00000138316	ADAMTS14	140766	ADAM metallopeptidase with thrombospondin type 1 motif 14	10q22.1	89.9	7.7e-05	82	0.02942	631	0.0002697	183
ENSG00000136944	LMX1B	4010	LIM homeobox transcription factor 1 beta	9q33.3	87.1	0.0001	57	0.0001712	374	0.006835	82
ENSG00000155090	KLF10	7071	Kruppel like factor 10	8q22.3	5.2	0.0001	36	0.01721	135	0.3449	4
ENSG00000184304	PRKD1	5587	Protein kinase D1	14q12	351.2	0.0001	242	0.02848	609	0.01582	245
ENSG00000197971	MBP	4155	Myelin basic protein	18q23	38.2	0.00032	119	0.005778	260	0.03039	190
ENSG00000144115	THNSL2	55258	Threonine synthase like 2	2p11.2	16.3	0.0004	38	0.1299	134	0.1036	12
ENSG00000128591	FLNC	2318	Filamin C	7q32.1	28.9	0.00042	54	0.008356	120	0.1836	11
ENSG00000163359	COL6A3	1293	Collagen type VI alpha 3 chain	2q37.3	90.2	0.00044	58	0.009549	372	0.02888	89
ENSG00000184674	NA	NA	NA	22q11.23	8.2	0.00045	27	NA	No SNPs covered	NA	No SNPs covered
ENSG00000134330	IAH1	285148	Isoamyl acetate hydrolyzing esterase 1 (putative)	2p25.1	15.2	0.00051	66	0.0008346	420	0.3778	18
ENSG00000164741	DLC1	10395	DLC1 Rho GTPase activating protein	8p22	431.5	0.00052	518	0.001416	2522	0.01799	672
ENSG00000204291	COL15A1	1306	Collagen type XV alpha 1 chain	9q22.33	126.8	0.0006	49	0.01473	445	0.09275	128
ENSG00000124772	CPNE5	57699	Copine 5	6p21.2	98.6	0.0006	44	0.1193	249	0.01211	169
ENSG00000204060	FOXO6	100132074	Forkhead box O6	1p34.2	22.1	0.00082	61	0.03512	184	8.2e-06	17
ENSG00000198467	TPM2	7169	Tropomyosin 2	9p13.3	8.1	0.0009	33	0.04723	74	0.07025	7
ENSG00000169242	EFNA1	1942	Ephrin A1	1q22	7	0.00099	9	0.02645	130	0.2444	1
ENSG00000117394	SLC2A1	6513	Solute carrier family 2 member 1	1p34.2	33.5	0.001	47	0.0005466	226	0.0162	47
ENSG00000138795	LEF1	51176	Lymphoid enhancer binding factor 1	4q25	119.2	0.001	107	0.003327	333	0.09236	68
ENSG00000131849	ZNF132	7691	Zinc finger protein 132	19q13.43	7.3	0.001	27	0.01595	129	0.02888	9
ENSG00000162745	OLFML2B	25903	Olfactomedin like 2B	1q23.3	41.3	0.0014	59	0.00111	195	0.00965	67
ENSG00000163702	IL17RC	84818	Interleukin 17 receptor C	3p25.3|3p25.3-p24.1	16.5	0.0017	12	0.0008718	832	0.02989	6
ENSG00000090539	CHRD	8646	Chordin	3q27.1	9.7	0.002	24	0.004847	93	0.5272	3
ENSG00000164683	HEY1	23462	Hes related family bHLH transcription factor with YRPW motif 1	8q21.13	2.5	0.002	5	0.04511	95	0.2007	2
ENSG00000084636	COL16A1	1307	Collagen type XVI alpha 1 chain	1p35.2	51.8	0.002	36	0.05252	153	0.0767	50
ENSG00000096696	DSP	1832	Desmoplakin	6p24.3	45	0.003	63	3.382e-05	1556	0.006002	61
ENSG00000185668	POU3F1	5453	POU class 3 homeobox 1	1p34.3	2.9	0.0044	39	0.1691	49	NA	No SNPs covered
ENSG00000184058	TBX1	6899	T-box transcription factor 1	22q11.21	10.6	0.0084	26	0.0351	74	0.2266	9
ENSG00000156253	RWDD2B	10069	RWD domain containing 2B	21q21.3	15	0.0089	40	0.006264	82	0.03666	5
ENSG00000158859	ADAMTS4	9507	ADAM metallopeptidase with thrombospondin type 1 motif 4	1q23.3	14.8	0.009	6	0.009408	89	0.1548	5
ENSG00000157227	MMP14	4323	Matrix metallopeptidase 14	14q11.2	11.2	0.011	20	0.01877	83	0.08705	12
ENSG00000146674	IGFBP3	3486	Insulin like growth factor binding protein 3	7p12.3	9	0.02	6	0.109	117	0.09321	6
ENSG00000152977	ZIC1	7545	Zic family member 1	3q24	7.3	0.03	2	0.002771	96	0.7255	1
ENSG00000101825	MXRA5	25878	Matrix remodeling associated 5	Xp22.33	38.1	NA	NA	NA	NA	NA	NA
ENSG00000182492	BGN	633	Biglycan	Xq28	14.5	NA	NA	NA	NA	NA	NA
